# Mapping heterogeneity in the neuroanatomical correlates of depression

**DOI:** 10.1101/2025.08.27.25334497

**Authors:** Devon Watts, Travis T Mallard, Lorenza Dall’ Aglio, Evan Giangrande, Chris Kennedy, Na Cai, Karmel Choi, Tian Ge, Jordan W. Smoller

**Author notes:** Corresponding author: Devon Watts.

## Abstract

Major depressive disorder (MDD) affects millions worldwide, yet its neurobiological underpinnings remain elusive. Neuroimaging studies have yielded inconsistent results, hindered by small sample sizes and heterogeneous depression definitions. We sought to address these limitations by leveraging the UK Biobank’s extensive neuroimaging data (n=30,122) to investigate how depression phenotyping depth influences neuroanatomic profiles of MDD. We examined 256 brain structural features, obtained from T1- and diffusion-weighted brain imaging, and nine depression phenotypes, ranging from self-reported symptoms (shallow definitions) to clinical diagnoses (deep). Multivariable logistic regression, machine learning classifiers, and feature transfer approaches were used to explore correlational patterns, predictive accuracy and the transferability of important features across depression definitions. For white matter microstructure, we observed widespread fractional anisotropy decreases and mean diffusivity increases. In contrast, cortical thickness and surface area were less consistently associated across depression definitions, and demonstrated weaker associations. Machine learning classifiers showed varying performance in distinguishing depression cases from controls, with shallow phenotypes achieving similar discriminative performance (AUC=0.807) and slightly higher positive predictive value (PPV=0.655) compared to deep phenotypes (AUC=0.831, PPV=0.456), when sensitivity was standardized at 80%. However, when shallow phenotypes were downsampled to match deep phenotype case/control ratios, performance degraded substantially (AUC=0.690). Together, these results suggest that while core white-matter alterations are shared across phenotyping strategies, shallow phenotypes require approximately twice the sample size of deep phenotypes to achieve comparable classification performance, underscoring the fundamental power-specificity tradeoff in psychiatric neuroimaging research.
