## Supplementary Tables for "Mapping heterogeneity in the neuroanatomical correlates of depression": Supplementary Table S1 _ Neuroanatomical Measures within the UK Biobank_.xlsx

### Sheet: T1 Global Structural MRI Measur
Field ID	Description
T1 Global Structural MRI Measurements
25001	Volume of peripheral cortical gray matter (normalized for head size)
25002	Volume of peripheral cortical gray matter
25003	Volume of ventricular cerebrospinal fluid (normalized for head size)
25004	Volume of ventricular cerebrospinal fluid
25005	Volume of gray matter (normalized for head size)
25006	Volume of gray matter
25007	Volume of white matter (normalized for head size)
25008	Volume of white matter
25009	Volume of gray + white matter (normalized for head size)
TOTAL	10 T1 Global Structural MRI Measurements

### Sheet: T1 Subcortical Structural MRI M
Field ID	Description
T1 Subcortical Structural MRI Measurements
26558	Volume of Thalamus-Proper (left hemisphere)
26559	Volume of Caudate (left hemisphere)
26560	Volume of Caudate (right hemisphere)
26561	Volume of Pallidum (left hemisphere)
26562	Volume of Hippocampus (left hemisphere)
26563	Volume of Amygdala (left hemisphere)
26564	Volume of Accumbens-area (left hemisphere)
26589	Volume of Thalamus-Proper (right hemisphere)
26590	Volume of Caudate (right hemisphere)
26591	Volume of Putamen (right hemisphere)
26592	Volume of Pallidum (right hemisphere)
26593	Volume of Hippocampus (right hemisphere)
26594	Volume of Amygdala (right hemisphere)
26595	Volume of Accumbens-area (right hemisphere)
TOTAL	14 T1 Subcortical Structural MRI Measurements

### Sheet: T1 structural brain MRI (cortic
Field ID	Description
T1 structural brain MRI (cortical thickness)
26755	Global Mean thickness (left hemisphere)
26756	Mean thickness of bankssts (left hemisphere)
26757	Mean thickness of caudalanteriorcingulate (left hemisphere)
26758	Mean thickness of caudalmiddlefrontal (left hemisphere)
26759	Mean thickness of cuneus (left hemisphere)
26760	Mean thickness of entorhinal (left hemisphere)
26761	Mean thickness of fusiform (left hemisphere)
26762	Mean thickness of inferiorparietal (left hemisphere)
26763	Mean thickness of inferiortemporal (left hemisphere)
26764	Mean thickness of isthmuscingulate (left hemisphere)
26765	Mean thickness of lateraloccipital (left hemisphere)
26766	Mean thickness of lateralorbitofrontal (left hemisphere)
26767	Mean thickness of lingual (left hemisphere)
26768	Mean thickness of medialorbitofrontal (left hemisphere)
26769	Mean thickness of middletemporal (left hemisphere)
26770	Mean thickness of parahippocampal (left hemisphere)
26771	Mean thickness of paracentral (left hemisphere)
26772	Mean thickness of parsopercularis (left hemisphere)
26773	Mean thickness of parsorbitalis (left hemisphere)
26774	Mean thickness of parstriangularis (left hemisphere)
26775	Mean thickness of pericalcarine (left hemisphere)
26776	Mean thickness of postcentral (left hemisphere)
26777	Mean thickness of posteriorcingulate (left hemisphere)
26778	Mean thickness of precentral (left hemisphere)
26779	Mean thickness of precuneus (left hemisphere)
26780	Mean thickness of rostralanteriorcingulate (left hemisphere)
26781	Mean thickness of rostralmiddlefrontal (left hemisphere)
26782	Mean thickness of superiorfrontal (left hemisphere)
26783	Mean thickness of superiorparietal (left hemisphere)
26784	Mean thickness of superiortemporal (left hemisphere)
26785	Mean thickness of supramarginal (left hemisphere)
26786	Mean thickness of frontalpole (left hemisphere)
26787	Mean thickness of transversetemporal (left hemisphere)
26788	Mean thickness of insula (left hemisphere)
26856	Mean thickness of GlobalMeanMean thickness (right hemisphere)
26857	Mean thickness of bankssts (right hemisphere)
26858	Mean thickness of caudalanteriorcingulate (right hemisphere)
26859	Mean thickness of caudalmiddlefrontal (right hemisphere)
26860	Mean thickness of cuneus (right hemisphere)
26861	Mean thickness of entorhinal (right hemisphere)
26862	Mean thickness of fusiform (right hemisphere)
26863	Mean thickness of inferiorparietal (right hemisphere)
26864	Mean thickness of inferiortemporal (right hemisphere)
26865	Mean thickness of isthmuscingulate (right hemisphere)
26866	Mean thickness of lateraloccipital (right hemisphere)
26867	Mean thickness of lateralorbitofrontal (right hemisphere)
26868	Mean thickness of lingual (right hemisphere)
26869	Mean thickness of medialorbitofrontal (right hemisphere)
26870	Mean thickness of middletemporal (right hemisphere)
26871	Mean thickness of parahippocampal (right hemisphere)
26872	Mean thickness of paracentral (right hemisphere)
26873	Mean thickness of parsopercularis (right hemisphere)
26874	Mean thickness of parsorbitalis (right hemisphere)
26875	Mean thickness of parstriangularis (right hemisphere)
26876	Mean thickness of pericalcarine (right hemisphere)
26877	Mean thickness of postcentral (right hemisphere)
26878	Mean thickness of posteriorcingulate (right hemisphere)
26879	Mean thickness of precentral (right hemisphere)
26880	Mean thickness of precuneus (right hemisphere)
26881	Mean thickness of rostralanteriorcingulate (right hemisphere)
26882	Mean thickness of rostralmiddlefrontal (right hemisphere)
26883	Mean thickness of superiorfrontal (right hemisphere)
26884	Mean thickness of superiorparietal (right hemisphere)
26885	Mean thickness of superiortemporal (right hemisphere)
26886	Mean thickness of supramarginal (right hemisphere)
26887	Mean thickness of frontalpole (right hemisphere)
26888	Mean thickness of transversetemporal (right hemisphere)
26889	Mean thickness of insula (right hemisphere)
TOTAL	68 T1 structural brain MRI (cortical thickness)

### Sheet: T1 structural brain MRI (surfac
Field ID	Description
T1 structural brain MRI (surface area)
26721	Area of TotalSurface (left hemisphere)
26722	Area of bankssts (left hemisphere)
26723	Area of caudalanteriorcingulate (left hemisphere)
26724	Area of caudalmiddlefrontal (left hemisphere)
26725	Area of cuneus (left hemisphere)
26726	Area of entorhinal (left hemisphere)
26727	Area of fusiform (left hemisphere)
26728	Area of inferiorparietal (left hemisphere)
26729	Area of inferiortemporal (left hemisphere)
26730	Area of isthmuscingulate (left hemisphere)
26731	Area of lateraloccipital (left hemisphere)
26732	Area of lateralorbitofrontal (left hemisphere)
26733	Area of lingual (left hemisphere)
26734	Area of medialorbitofrontal (left hemisphere)
26735	Area of middletemporal (left hemisphere)
26736	Area of parahippocampal (left hemisphere)
26737	Area of paracentral (left hemisphere)
26738	Area of parsopercularis (left hemisphere)
26739	Area of parsorbitalis (left hemisphere)
26740	Area of parstriangularis (left hemisphere)
26741	Area of pericalcarine (left hemisphere)
26742	Area of postcentral (left hemisphere)
26743	Area of posteriorcingulate (left hemisphere)
26744	Area of precentral (left hemisphere)
26745	Area of precuneus (left hemisphere)
26746	Area of rostralanteriorcingulate (left hemisphere)
26747	Area of rostralmiddlefrontal (left hemisphere)
26748	Area of superiorfrontal (left hemisphere)
26749	Area of superiorparietal (left hemisphere)
26750	Area of superiortemporal (left hemisphere)
26751	Area of supramarginal (left hemisphere)
26752	Area of frontalpole (left hemisphere)
26753	Area of transversetemporal (left hemisphere)
26754	Area of insula (left hemisphere)
26822	Area of TotalSurface (right hemisphere)
26823	Area of bankssts (right hemisphere)
26824	Area of caudalanteriorcingulate (right hemisphere)
26825	Area of caudalmiddlefrontal (right hemisphere)
26826	Area of cuneus (right hemisphere)
26827	Area of entorhinal (right hemisphere)
26828	Area of fusiform (right hemisphere)
26829	Area of inferiorparietal (right hemisphere)
26830	Area of inferiortemporal (right hemisphere)
26831	Area of isthmuscingulate (right hemisphere)
26832	Area of lateraloccipital (right hemisphere)
26833	Area of lateralorbitofrontal (right hemisphere)
26834	Area of lingual (right hemisphere)
26835	Area of medialorbitofrontal (right hemisphere)
26836	Area of middletemporal (right hemisphere)
26837	Area of parahippocampal (right hemisphere)
26838	Area of paracentral (right hemisphere)
26839	Area of parsopercularis (right hemisphere)
26840	Area of parsorbitalis (right hemisphere)
26841	Area of parstriangularis (right hemisphere)
26842	Area of pericalcarine (right hemisphere)
26843	Area of postcentral (right hemisphere)
26844	Area of posteriorcingulate (right hemisphere)
26845	Area of precentral (right hemisphere)
26846	Area of precuneus (right hemisphere)
26847	Area of rostralanteriorcingulate (right hemisphere)
26848	Area of rostralmiddlefrontal (right hemisphere)
26849	Area of superiorfrontal (right hemisphere)
26850	Area of superiorparietal (right hemisphere)
26851	Area of superiortemporal (right hemisphere)
26852	Area of supramarginal (right hemisphere)
26853	Area of frontalpole (right hemisphere)
26854	Area of transversetemporal (right hemisphere)
26855	Area of insula (right hemisphere)
TOTAL	68 structural brain MRI (surface area)

### Sheet: Diffusion MRI skeleton Measurem
Field ID	Description
Diffusion MRI skeleton Measurements - Mean Fractional Anisotropy (FA)
25056	Mean FA in middle cerebellar peduncle on FA skeleton
25057	Mean FA in pontine crossing tract on FA skeleton
25058	Mean FA in genu of corpus callosum on FA skeleton
25059	Mean FA in body of corpus callosum on FA skeleton
25060	Mean FA in splenium of corpus callosum on FA skeleton
25061	Mean FA in fornix on FA skeleton
25062	Mean FA in corticospinal tract on FA skeleton (right)
25063	Mean FA in corticospinal tract on FA skeleton (left)
25064	Mean FA in medial lemniscus on FA skeleton (right)
25065	Mean FA in medial lemniscus on FA skeleton (left)
25066	Mean FA in inferior cerebellar peduncle on FA skeleton (right)
25067	Mean FA in inferior cerebellar peduncle on FA skeleton (left)
25068	Mean FA in superior cerebellar peduncle on FA skeleton (right)
25069	Mean FA in superior cerebellar peduncle on FA skeleton (left)
25070	Mean FA in cerebral peduncle on FA skeleton (right)
25071	Mean FA in cerebral peduncle on FA skeleton (left)
25072	Mean FA in anterior limb of internal capsule on FA skeleton (right)
25073	Mean FA in anterior limb of internal capsule on FA skeleton (left)
25074	Mean FA in posterior limb of internal capsule on FA skeleton (right)
25075	Mean FA in posterior limb of internal capsule on FA skeleton (left)
25076	Mean FA in retrolenticular part of internal capsule on FA skeleton (right)
25077	Mean FA in retrolenticular part of internal capsule on FA skeleton (left)
25078	Mean FA in anterior corona radiata on FA skeleton (right)
25079	Mean FA in anterior corona radiata on FA skeleton (left)
25080	Mean FA in superior corona radiata on FA skeleton (right)
25081	Mean FA in superior corona radiata on FA skeleton (left)
25082	Mean FA in posterior corona radiata on FA skeleton (right)
25083	Mean FA in posterior corona radiata on FA skeleton (left)
25084	Mean FA in posterior thalamic radiation on FA skeleton (right)
25085	Mean FA in posterior thalamic radiation on FA skeleton (left)
25086	Mean FA in sagittal stratum on FA skeleton (right)
25087	Mean FA in sagittal stratum on FA skeleton (left)
25088	Mean FA in external capsule on FA skeleton (right)
25089	Mean FA in external capsule on FA skeleton (left)
25090	Mean FA in cingulum cingulate gyrus on FA skeleton (right)
25091	Mean FA in cingulum cingulate gyrus on FA skeleton (left)
25092	Mean FA in cingulum hippocampus on FA skeleton (right)
25093	Mean FA in cingulum hippocampus on FA skeleton (left)
25094	Mean FA in fornix cres+stria terminalis on FA skeleton (right)
25095	Mean FA in fornix cres+stria terminalis on FA skeleton (left)
25096	Mean FA in superior longitudinal fasciculus on FA skeleton (right)
25097	Mean FA in superior longitudinal fasciculus on FA skeleton (left)
25098	Mean FA in superior fronto-occipital fasciculus on FA skeleton (right)
25099	Mean FA in superior fronto-occipital fasciculus on FA skeleton (left)
25100	Mean FA in uncinate fasciculus on FA skeleton (right)
25101	Mean FA in uncinate fasciculus on FA skeleton (left)
25102	Mean FA in tapetum on FA skeleton (right)
25103	Mean FA in tapetum on FA skeleton (left)
TOTAL	48 FA Diffusion MRI skeleton measurements

### Sheet: Sheet7
Field ID	Description
Diffusion MRI skeleton Measurements - Mean Diffusivity (MD)
25104	Mean MD in middle cerebellar peduncle on FA skeleton
25105	Mean MD in pontine crossing tract on FA skeleton
25106	Mean MD in genu of corpus callosum on FA skeleton
25107	Mean MD in body of corpus callosum on FA skeleton
25108	Mean MD in splenium of corpus callosum on FA skeleton
25109	Mean MD in fornix on FA skeleton
25110	Mean MD in corticospinal tract on FA skeleton (right)
25111	Mean MD in corticospinal tract on FA skeleton (left)
25112	Mean MD in medial lemniscus on FA skeleton (right)
25113	Mean MD in medial lemniscus on FA skeleton (left)
25114	Mean MD in inferior cerebellar peduncle on FA skeleton (right)
25115	Mean MD in inferior cerebellar peduncle on FA skeleton (left)
25116	Mean MD in superior cerebellar peduncle on FA skeleton (right)
25117	Mean MD in superior cerebellar peduncle on FA skeleton (left)
25118	Mean MD in cerebral peduncle on FA skeleton (right)
25119	Mean MD in cerebral peduncle on FA skeleton (left)
25120	Mean MD in anterior limb of internal capsule on FA skeleton (right)
25121	Mean MD in anterior limb of internal capsule on FA skeleton (left)
25122	Mean MD in posterior limb of internal capsule on FA skeleton (right)
25123	Mean MD in posterior limb of internal capsule on FA skeleton (left)
25124	Mean MD in retrolenticular part of internal capsule on FA skeleton (right)
25125	Mean MD in retrolenticular part of internal capsule on FA skeleton (left)
25126	Mean MD in anterior corona radiata on FA skeleton (right)
25127	Mean MD in anterior corona radiata on FA skeleton (left)
25128	Mean MD in superior corona radiata on FA skeleton (right)
25129	Mean MD in superior corona radiata on FA skeleton (left)
25130	Mean MD in posterior corona radiata on FA skeleton (right)
25131	Mean MD in posterior corona radiata on FA skeleton (left)
25132	Mean MD in posterior thalamic radiation on FA skeleton (right)
25133	Mean MD in posterior thalamic radiation on FA skeleton (left)
25134	Mean MD in sagittal stratum on FA skeleton (right)
25135	Mean MD in sagittal stratum on FA skeleton (left)
25136	Mean MD in external capsule on FA skeleton (right)
25137	Mean MD in external capsule on FA skeleton (left)
25138	Mean MD in cingulum cingulate gyrus on FA skeleton (right)
25139	Mean MD in cingulum cingulate gyrus on FA skeleton (left)
25140	Mean MD in cingulum hippocampus on FA skeleton (right)
25141	Mean MD in cingulum hippocampus on FA skeleton (left)
25142	Mean MD in fornix cres+stria terminalis on FA skeleton (right)
25143	Mean MD in fornix cres+stria terminalis on FA skeleton (left)
25144	Mean MD in superior longitudinal fasciculus on FA skeleton (right)
25145	Mean MD in superior longitudinal fasciculus on FA skeleton (left)
25146	Mean MD in superior fronto-occipital fasciculus on FA skeleton (right)
25147	Mean MD in superior fronto-occipital fasciculus on FA skeleton (left)
25148	Mean MD in uncinate fasciculus on FA skeleton (right)
25149	Mean MD in uncinate fasciculus on FA skeleton (left)
25150	Mean MD in tapetum on FA skeleton (right)
25151	Mean MD in tapetum on FA skeleton (left)
TOTAL	48 MD Diffusion MRI skeleton measurements
