## Supplementary Tables for "Mapping heterogeneity in the neuroanatomical correlates of depression": Supplementary Table S2a - Odds ratios across imaging-derived-phenotypes_FA.xlsx

### Sheet: FA
GPNoDep
feature	region_name	odds_ratio	lower_CI	upper_CI	p_value uncorrected	bonferroni p-value	fdr_p_value
bl_25056	Mean FA in middle cerebellar peduncle on FA skeleton	0.999403	0.920569	1.08725	0.988783	1	0.990968
bl_25057	Mean FA in pontine crossing tract on FA skeleton	0.956906	0.882241	1.03756	0.286867	1	0.964064
bl_25058	Mean FA in genu of corpus callosum on FA skeleton	0.998611	0.916391	1.09011	0.974962	1	0.990968
bl_25059	Mean FA in body of corpus callosum on FA skeleton	1.01357	0.932501	1.10425	0.754662	1	0.970637
bl_25060	Mean FA in splenium of corpus callosum on FA skeleton	1.07506	0.987608	1.17538	0.10503	1	0.964064
bl_25061	Mean FA in fornix on FA skeleton	0.954762	0.86739	1.05203	0.346932	1	0.964064
bl_25062	Mean FA in corticospinal tract on FA skeleton (right)	1.0066	0.924864	1.09614	0.879404	1	0.970637
bl_25063	Mean FA in corticospinal tract on FA skeleton (left)	1.09798	1.00922	1.19564	0.0306715	1	0.964064
bl_25064	Mean FA in medial lemniscus on FA skeleton (right)	0.988261	0.909763	1.07543	0.782007	1	0.970637
bl_25065	Mean FA in medial lemniscus on FA skeleton (left)	1.01689	0.935788	1.10697	0.695933	1	0.970637
bl_25066	Mean FA in inferior cerebellar peduncle on FA skeleton (right)	1.01285	0.93249	1.10299	0.765626	1	0.970637
bl_25067	Mean FA in inferior cerebellar peduncle on FA skeleton (left)	1.01209	0.932068	1.10205	0.778625	1	0.970637
bl_25068	Mean FA in superior cerebellar peduncle on FA skeleton (right)	0.976425	0.900936	1.06143	0.567818	1	0.970637
bl_25069	Mean FA in superior cerebellar peduncle on FA skeleton (left)	0.985589	0.909613	1.07203	0.72869	1	0.970637
bl_25070	Mean FA in cerebral peduncle on FA skeleton (right)	1.08583	0.997682	1.18292	0.0580436	1	0.964064
bl_25071	Mean FA in cerebral peduncle on FA skeleton (left)	1.06684	0.979536	1.1658	0.1469	1	0.964064
bl_25072	Mean FA in anterior limb of internal capsule on FA skeleton (right)	1.0104	0.930232	1.09865	0.807505	1	0.970637
bl_25073	Mean FA in anterior limb of internal capsule on FA skeleton (left)	1.01008	0.929333	1.09871	0.81423	1	0.970637
bl_25074	Mean FA in posterior limb of internal capsule on FA skeleton (right)	1.06582	0.981358	1.15829	0.131632	1	0.964064
bl_25075	Mean FA in posterior limb of internal capsule on FA skeleton (left)	1.06409	0.980137	1.15578	0.139603	1	0.964064
bl_25076	Mean FA in retrolenticular part of internal capsule on FA skeleton (right)	1.02205	0.942274	1.10985	0.601528	1	0.970637
bl_25077	Mean FA in retrolenticular part of internal capsule on FA skeleton (left)	1.05393	0.970674	1.1454	0.213538	1	0.964064
bl_25078	Mean FA in anterior corona radiata on FA skeleton (right)	1.08308	0.991515	1.18431	0.0784318	1	0.964064
bl_25079	Mean FA in anterior corona radiata on FA skeleton (left)	1.00484	0.918155	1.10011	0.916592	1	0.973355
bl_25080	Mean FA in superior corona radiata on FA skeleton (right)	1.02641	0.944425	1.1163	0.541098	1	0.970637
bl_25081	Mean FA in superior corona radiata on FA skeleton (left)	1.03646	0.952511	1.12803	0.4065	1	0.964064
bl_25082	Mean FA in posterior corona radiata on FA skeleton (right)	1.07129	0.986942	1.16377	0.101397	1	0.964064
bl_25083	Mean FA in posterior corona radiata on FA skeleton (left)	1.07968	0.993373	1.17487	0.0733998	1	0.964064
bl_25084	Mean FA in posterior thalamic radiation on FA skeleton (right)	0.984375	0.903983	1.07387	0.719896	1	0.970637
bl_25085	Mean FA in posterior thalamic radiation on FA skeleton (left)	1.00487	0.922296	1.09677	0.912529	1	0.973355
bl_25086	Mean FA in sagittal stratum on FA skeleton (right)	1.00352	0.924251	1.09089	0.933767	1	0.973355
bl_25087	Mean FA in sagittal stratum on FA skeleton (left)	0.99255	0.913607	1.07899	0.860132	1	0.970637
bl_25088	Mean FA in external capsule on FA skeleton (right)	1.04198	0.955457	1.1382	0.357254	1	0.964064
bl_25089	Mean FA in external capsule on FA skeleton (left)	0.995963	0.91349	1.08668	0.927218	1	0.973355
bl_25090	Mean FA in cingulum cingulate gyrus on FA skeleton (right)	0.956877	0.881952	1.03968	0.293298	1	0.964064
bl_25091	Mean FA in cingulum cingulate gyrus on FA skeleton (left)	1.00057	0.9208	1.08941	0.989332	1	0.990968
bl_25092	Mean FA in cingulum hippocampus on FA skeleton (right)	1.0243	0.941739	1.11485	0.577039	1	0.970637
bl_25093	Mean FA in cingulum hippocampus on FA skeleton (left)	1.04474	0.96017	1.13741	0.31112	1	0.964064
bl_25094	Mean FA in fornix cres+stria terminalis on FA skeleton (right)	0.922122	0.841416	1.01166	0.084485	1	0.964064
bl_25095	Mean FA in fornix cres+stria terminalis on FA skeleton (left)	0.947048	0.863972	1.03918	0.248017	1	0.964064
bl_25096	Mean FA in superior longitudinal fasciculus on FA skeleton (right)	1.00048	0.92177	1.08681	0.990968	1	0.990968
bl_25097	Mean FA in superior longitudinal fasciculus on FA skeleton (left)	1.03573	0.953609	1.12636	0.40865	1	0.964064
bl_25098	Mean FA in superior fronto-occipital fasciculus on FA skeleton (right)	0.963963	0.885111	1.0503	0.400404	1	0.964064
bl_25099	Mean FA in superior fronto-occipital fasciculus on FA skeleton (left)	0.970018	0.889581	1.05841	0.492202	1	0.964064
bl_25100	Mean FA in uncinate fasciculus on FA skeleton (right)	0.971905	0.896545	1.05481	0.491771	1	0.964064
bl_25101	Mean FA in uncinate fasciculus on FA skeleton (left)	0.953192	0.878551	1.03443	0.249822	1	0.964064
bl_25102	Mean FA in tapetum on FA skeleton (right)	1.01476	0.932132	1.10543	0.736212	1	0.970637
bl_25103	Mean FA in tapetum on FA skeleton (left)	1.04561	0.962327	1.13707	0.294686	1	0.964064
Gppsy
feature	region_name	odds_ratio	lower_CI	upper_CI	p_value uncorrected	bonferroni p-value	fdr_p_value
bl_25056	Mean FA in middle cerebellar peduncle on FA skeleton	0.976348	0.951822	1.00161	0.0656	1	0.196
bl_25057	Mean FA in pontine crossing tract on FA skeleton	0.979874	0.955877	1.00447	0.108	1	0.247
bl_25058	Mean FA in genu of corpus callosum on FA skeleton	0.92293	0.899068	0.947448	1.99e-09	5.11e-07	1.34e-07
bl_25059	Mean FA in body of corpus callosum on FA skeleton	0.950688	0.926641	0.975389	0.00011	0.0284	0.00101
bl_25060	Mean FA in splenium of corpus callosum on FA skeleton	0.991414	0.967222	1.01631	0.495	1	0.659
bl_25061	Mean FA in fornix on FA skeleton	0.947762	0.920465	0.975902	0.000323	0.083	0.00251
bl_25062	Mean FA in corticospinal tract on FA skeleton (right)	0.968182	0.943203	0.993851	0.0154	1	0.0581
bl_25063	Mean FA in corticospinal tract on FA skeleton (left)	0.977246	0.952608	1.00256	0.0775	1	0.205
bl_25064	Mean FA in medial lemniscus on FA skeleton (right)	0.939097	0.915569	0.963215	1.19e-06	0.000306	1.91e-05
bl_25065	Mean FA in medial lemniscus on FA skeleton (left)	0.948292	0.924693	0.972503	3.63e-05	0.00933	0.000359
bl_25066	Mean FA in inferior cerebellar peduncle on FA skeleton (right)	0.966475	0.942233	0.991446	0.00864	1	0.0352
bl_25067	Mean FA in inferior cerebellar peduncle on FA skeleton (left)	0.958883	0.935025	0.983435	0.00111	0.285	0.00771
bl_25068	Mean FA in superior cerebellar peduncle on FA skeleton (right)	0.9207	0.897519	0.944291	1.8e-10	4.63e-08	2.32e-08
bl_25069	Mean FA in superior cerebellar peduncle on FA skeleton (left)	0.933964	0.910489	0.957884	1.29e-07	3.31e-05	3.68e-06
bl_25070	Mean FA in cerebral peduncle on FA skeleton (right)	0.968935	0.944446	0.994092	0.0156	1	0.0582
bl_25071	Mean FA in cerebral peduncle on FA skeleton (left)	0.970161	0.945656	0.995326	0.0202	1	0.0731
bl_25072	Mean FA in anterior limb of internal capsule on FA skeleton (right)	0.931515	0.908115	0.955491	4.53e-08	1.16e-05	1.94e-06
bl_25073	Mean FA in anterior limb of internal capsule on FA skeleton (left)	0.924745	0.901362	0.948707	2.08e-09	5.36e-07	1.34e-07
bl_25074	Mean FA in posterior limb of internal capsule on FA skeleton (right)	0.98969	0.965112	1.01493	0.419	1	0.586
bl_25075	Mean FA in posterior limb of internal capsule on FA skeleton (left)	0.971418	0.947421	0.996017	0.023	1	0.081
bl_25076	Mean FA in retrolenticular part of internal capsule on FA skeleton (right)	0.976967	0.952819	1.00176	0.0682	1	0.198
bl_25077	Mean FA in retrolenticular part of internal capsule on FA skeleton (left)	0.96786	0.943966	0.992378	0.0104	1	0.0413
bl_25078	Mean FA in anterior corona radiata on FA skeleton (right)	0.943521	0.918625	0.969085	2.03e-05	0.00521	0.000208
bl_25079	Mean FA in anterior corona radiata on FA skeleton (left)	0.928305	0.903165	0.954137	1.09e-07	2.79e-05	3.68e-06
bl_25080	Mean FA in superior corona radiata on FA skeleton (right)	0.967988	0.943589	0.993018	0.0125	1	0.0486
bl_25081	Mean FA in superior corona radiata on FA skeleton (left)	0.94126	0.917379	0.965755	3.88e-06	0.000997	5.54e-05
bl_25082	Mean FA in posterior corona radiata on FA skeleton (right)	0.964365	0.940679	0.988669	0.00425	1	0.0198
bl_25083	Mean FA in posterior corona radiata on FA skeleton (left)	0.953613	0.929967	0.97787	0.00021	0.0539	0.00174
bl_25084	Mean FA in posterior thalamic radiation on FA skeleton (right)	0.944045	0.919444	0.969319	1.92e-05	0.00494	0.000206
bl_25085	Mean FA in posterior thalamic radiation on FA skeleton (left)	0.931322	0.907061	0.956238	1.27e-07	3.26e-05	3.68e-06
bl_25086	Mean FA in sagittal stratum on FA skeleton (right)	0.9461	0.922514	0.970288	1.69e-05	0.00434	0.000206
bl_25087	Mean FA in sagittal stratum on FA skeleton (left)	0.953219	0.929435	0.977628	0.000203	0.0521	0.00174
bl_25088	Mean FA in external capsule on FA skeleton (right)	0.970757	0.945353	0.996866	0.0283	1	0.0957
bl_25089	Mean FA in external capsule on FA skeleton (left)	0.976034	0.950522	1.00226	0.0728	1	0.199
bl_25090	Mean FA in cingulum cingulate gyrus on FA skeleton (right)	0.966597	0.942182	0.991664	0.00927	1	0.0372
bl_25091	Mean FA in cingulum cingulate gyrus on FA skeleton (left)	0.976415	0.951571	1.00194	0.0697	1	0.198
bl_25092	Mean FA in cingulum hippocampus on FA skeleton (right)	1.00246	0.976982	1.02864	0.852	1	0.928
bl_25093	Mean FA in cingulum hippocampus on FA skeleton (left)	0.981113	0.95624	1.00667	0.146	1	0.293
bl_25094	Mean FA in fornix cres+stria terminalis on FA skeleton (right)	0.955955	0.929453	0.983248	0.0017	0.436	0.0106
bl_25095	Mean FA in fornix cres+stria terminalis on FA skeleton (left)	0.932258	0.906536	0.95872	8.94e-07	0.00023	1.64e-05
bl_25096	Mean FA in superior longitudinal fasciculus on FA skeleton (right)	0.963211	0.939281	0.987769	0.00351	0.902	0.0173
bl_25097	Mean FA in superior longitudinal fasciculus on FA skeleton (left)	0.961097	0.937203	0.985619	0.00201	0.517	0.0118
bl_25098	Mean FA in superior fronto-occipital fasciculus on FA skeleton (right)	0.914882	0.891265	0.939115	2.59e-11	6.65e-09	6.65e-09
bl_25099	Mean FA in superior fronto-occipital fasciculus on FA skeleton (left)	0.93487	0.910452	0.959953	6.14e-07	0.000158	1.32e-05
bl_25100	Mean FA in uncinate fasciculus on FA skeleton (right)	0.948756	0.925283	0.972829	3.86e-05	0.00993	0.000368
bl_25101	Mean FA in uncinate fasciculus on FA skeleton (left)	0.95999	0.936301	0.98429	0.00136	0.35	0.00898
bl_25102	Mean FA in tapetum on FA skeleton (right)	0.988569	0.963113	1.01472	0.388	1	0.56
bl_25103	Mean FA in tapetum on FA skeleton (left)	0.980673	0.956033	1.00597	0.133	1	0.285
Psypsy
feature	region_name	odds_ratio	lower_CI	upper_CI	p_value uncorrected	bonferroni p-value	fdr_p_value
bl_25056	Mean FA in middle cerebellar peduncle on FA skeleton	0.959883	0.923025	0.999253	0.0431	1	0.121
bl_25057	Mean FA in pontine crossing tract on FA skeleton	0.963102	0.925564	1.00218	0.0639	1	0.164
bl_25058	Mean FA in genu of corpus callosum on FA skeleton	0.891567	0.856275	0.928691	2.98e-08	7.66e-06	7.66e-06
bl_25059	Mean FA in body of corpus callosum on FA skeleton	0.914757	0.879029	0.952309	1.29e-05	0.00331	0.000265
bl_25060	Mean FA in splenium of corpus callosum on FA skeleton	0.969634	0.933134	1.00842	0.119	1	0.25
bl_25061	Mean FA in fornix on FA skeleton	0.917676	0.876328	0.961244	0.000271	0.0697	0.00232
bl_25062	Mean FA in corticospinal tract on FA skeleton (right)	0.942771	0.90451	0.982936	0.00547	1	0.0251
bl_25063	Mean FA in corticospinal tract on FA skeleton (left)	0.957004	0.919132	0.996823	0.0338	1	0.103
bl_25064	Mean FA in medial lemniscus on FA skeleton (right)	0.935694	0.900203	0.973364	0.000848	0.218	0.00589
bl_25065	Mean FA in medial lemniscus on FA skeleton (left)	0.952268	0.915826	0.990973	0.015	1	0.056
bl_25066	Mean FA in inferior cerebellar peduncle on FA skeleton (right)	0.932243	0.89697	0.969722	0.000419	0.108	0.00347
bl_25067	Mean FA in inferior cerebellar peduncle on FA skeleton (left)	0.952058	0.915603	0.990803	0.0147	1	0.0555
bl_25068	Mean FA in superior cerebellar peduncle on FA skeleton (right)	0.910263	0.87791	0.944089	3.57e-07	9.16e-05	3.05e-05
bl_25069	Mean FA in superior cerebellar peduncle on FA skeleton (left)	0.920547	0.887868	0.955051	7.91e-06	0.00203	0.000203
bl_25070	Mean FA in cerebral peduncle on FA skeleton (right)	0.955627	0.919729	0.994338	0.0223	1	0.0731
bl_25071	Mean FA in cerebral peduncle on FA skeleton (left)	0.9391	0.904904	0.975647	0.00101	0.26	0.00683
bl_25072	Mean FA in anterior limb of internal capsule on FA skeleton (right)	0.926677	0.890867	0.964305	0.000162	0.0418	0.0019
bl_25073	Mean FA in anterior limb of internal capsule on FA skeleton (left)	0.913586	0.878186	0.950694	7.83e-06	0.00201	0.000203
bl_25074	Mean FA in posterior limb of internal capsule on FA skeleton (right)	0.98744	0.948736	1.02827	0.538	1	0.682
bl_25075	Mean FA in posterior limb of internal capsule on FA skeleton (left)	0.970102	0.932687	1.00964	0.133	1	0.268
bl_25076	Mean FA in retrolenticular part of internal capsule on FA skeleton (right)	0.973635	0.935739	1.01351	0.19	1	0.319
bl_25077	Mean FA in retrolenticular part of internal capsule on FA skeleton (left)	0.968868	0.931361	1.00841	0.119	1	0.25
bl_25078	Mean FA in anterior corona radiata on FA skeleton (right)	0.912353	0.874445	0.952021	2.33e-05	0.00599	0.000399
bl_25079	Mean FA in anterior corona radiata on FA skeleton (left)	0.894959	0.856666	0.935032	6.7e-07	0.000172	4.3e-05
bl_25080	Mean FA in superior corona radiata on FA skeleton (right)	0.97495	0.935914	1.0157	0.224	1	0.362
bl_25081	Mean FA in superior corona radiata on FA skeleton (left)	0.948554	0.910355	0.988409	0.0118	1	0.0483
bl_25082	Mean FA in posterior corona radiata on FA skeleton (right)	0.94129	0.904842	0.9794	0.00274	0.704	0.0144
bl_25083	Mean FA in posterior corona radiata on FA skeleton (left)	0.926141	0.890082	0.963864	0.000159	0.0408	0.0019
bl_25084	Mean FA in posterior thalamic radiation on FA skeleton (right)	0.911037	0.874876	0.949178	7.36e-06	0.00189	0.000203
bl_25085	Mean FA in posterior thalamic radiation on FA skeleton (left)	0.913265	0.876763	0.951721	1.45e-05	0.00372	0.000265
bl_25086	Mean FA in sagittal stratum on FA skeleton (right)	0.942449	0.906036	0.98082	0.00339	0.871	0.0171
bl_25087	Mean FA in sagittal stratum on FA skeleton (left)	0.945352	0.908628	0.984018	0.00571	1	0.0258
bl_25088	Mean FA in external capsule on FA skeleton (right)	0.950912	0.912105	0.991818	0.0185	1	0.0657
bl_25089	Mean FA in external capsule on FA skeleton (left)	0.950224	0.911381	0.991105	0.017	1	0.0615
bl_25090	Mean FA in cingulum cingulate gyrus on FA skeleton (right)	0.938237	0.900983	0.977246	0.0021	0.54	0.0112
bl_25091	Mean FA in cingulum cingulate gyrus on FA skeleton (left)	0.930107	0.893144	0.968887	0.000484	0.124	0.00389
bl_25092	Mean FA in cingulum hippocampus on FA skeleton (right)	1.0058	0.965129	1.04842	0.784	1	0.872
bl_25093	Mean FA in cingulum hippocampus on FA skeleton (left)	0.978877	0.939593	1.02008	0.309	1	0.457
bl_25094	Mean FA in fornix cres+stria terminalis on FA skeleton (right)	0.936666	0.896299	0.979333	0.00379	0.975	0.0184
bl_25095	Mean FA in fornix cres+stria terminalis on FA skeleton (left)	0.920504	0.881121	0.962069	0.00022	0.0565	0.00202
bl_25096	Mean FA in superior longitudinal fasciculus on FA skeleton (right)	0.950251	0.912967	0.989253	0.0127	1	0.0501
bl_25097	Mean FA in superior longitudinal fasciculus on FA skeleton (left)	0.932683	0.89631	0.970772	0.000619	0.159	0.00468
bl_25098	Mean FA in superior fronto-occipital fasciculus on FA skeleton (right)	0.891649	0.855408	0.929521	6.29e-08	1.62e-05	8.08e-06
bl_25099	Mean FA in superior fronto-occipital fasciculus on FA skeleton (left)	0.90118	0.864185	0.939901	1.2e-06	0.000307	5.12e-05
bl_25100	Mean FA in uncinate fasciculus on FA skeleton (right)	0.944425	0.907787	0.982839	0.00478	1	0.0223
bl_25101	Mean FA in uncinate fasciculus on FA skeleton (left)	0.926985	0.891061	0.964549	0.000177	0.0454	0.0019
bl_25102	Mean FA in tapetum on FA skeleton (right)	0.954714	0.915786	0.995443	0.0294	1	0.091
bl_25103	Mean FA in tapetum on FA skeleton (left)	0.935188	0.898118	0.973932	0.00119	0.306	0.00765
SelfRepDep
feature	region_name	odds_ratio	lower_CI	upper_CI	p_value uncorrected	bonferroni p-value	fdr_p_value
bl_25056	Mean FA in middle cerebellar peduncle on FA skeleton	1.02616	0.976158	1.07964	0.315	1	0.504
bl_25057	Mean FA in pontine crossing tract on FA skeleton	1.00447	0.957914	1.05325	0.854	1	0.91
bl_25058	Mean FA in genu of corpus callosum on FA skeleton	0.884829	0.842545	0.929756	1.11e-06	0.000286	2.81e-05
bl_25059	Mean FA in body of corpus callosum on FA skeleton	0.908054	0.865688	0.952969	8.24e-05	0.0212	0.000921
bl_25060	Mean FA in splenium of corpus callosum on FA skeleton	0.955217	0.912722	1.00045	0.0498	1	0.149
bl_25061	Mean FA in fornix on FA skeleton	1.0219	0.965664	1.08193	0.455	1	0.653
bl_25062	Mean FA in corticospinal tract on FA skeleton (right)	0.98973	0.941516	1.04073	0.686	1	0.82
bl_25063	Mean FA in corticospinal tract on FA skeleton (left)	0.991108	0.943909	1.04111	0.721	1	0.828
bl_25064	Mean FA in medial lemniscus on FA skeleton (right)	0.929734	0.887355	0.97523	0.00248	0.638	0.0118
bl_25065	Mean FA in medial lemniscus on FA skeleton (left)	0.9138	0.872873	0.957561	0.000134	0.0345	0.00133
bl_25066	Mean FA in inferior cerebellar peduncle on FA skeleton (right)	0.976849	0.930165	1.02707	0.354	1	0.536
bl_25067	Mean FA in inferior cerebellar peduncle on FA skeleton (left)	0.939815	0.89652	0.98632	0.0108	1	0.0408
bl_25068	Mean FA in superior cerebellar peduncle on FA skeleton (right)	0.909197	0.87047	0.950704	2.15e-05	0.00552	0.00029
bl_25069	Mean FA in superior cerebellar peduncle on FA skeleton (left)	0.899465	0.861287	0.93994	1.8e-06	0.000462	3.55e-05
bl_25070	Mean FA in cerebral peduncle on FA skeleton (right)	0.944699	0.902012	0.991222	0.0179	1	0.0612
bl_25071	Mean FA in cerebral peduncle on FA skeleton (left)	0.971788	0.9274	1.02046	0.241	1	0.433
bl_25072	Mean FA in anterior limb of internal capsule on FA skeleton (right)	0.890952	0.849008	0.935331	2.95e-06	0.000757	4.73e-05
bl_25073	Mean FA in anterior limb of internal capsule on FA skeleton (left)	0.874371	0.83307	0.918088	6.1e-08	1.57e-05	2.24e-06
bl_25074	Mean FA in posterior limb of internal capsule on FA skeleton (right)	0.965862	0.920507	1.0137	0.158	1	0.341
bl_25075	Mean FA in posterior limb of internal capsule on FA skeleton (left)	0.909851	0.867915	0.954172	9.27e-05	0.0238	0.000993
bl_25076	Mean FA in retrolenticular part of internal capsule on FA skeleton (right)	0.978646	0.932995	1.02696	0.378	1	0.561
bl_25077	Mean FA in retrolenticular part of internal capsule on FA skeleton (left)	0.932312	0.889309	0.977854	0.0038	0.977	0.0163
bl_25078	Mean FA in anterior corona radiata on FA skeleton (right)	0.929462	0.883255	0.97824	0.00499	1	0.0197
bl_25079	Mean FA in anterior corona radiata on FA skeleton (left)	0.903043	0.856894	0.951777	0.000141	0.0362	0.00134
bl_25080	Mean FA in superior corona radiata on FA skeleton (right)	0.919902	0.876009	0.966097	0.000827	0.212	0.00506
bl_25081	Mean FA in superior corona radiata on FA skeleton (left)	0.876198	0.833974	0.920629	1.6e-07	4.11e-05	5.13e-06
bl_25082	Mean FA in posterior corona radiata on FA skeleton (right)	0.931671	0.8881	0.97766	0.00388	0.997	0.0163
bl_25083	Mean FA in posterior corona radiata on FA skeleton (left)	0.921728	0.878553	0.967303	0.000899	0.231	0.00525
bl_25084	Mean FA in posterior thalamic radiation on FA skeleton (right)	0.917612	0.873458	0.964669	0.000688	0.177	0.00431
bl_25085	Mean FA in posterior thalamic radiation on FA skeleton (left)	0.906621	0.862626	0.953394	0.000122	0.0315	0.00126
bl_25086	Mean FA in sagittal stratum on FA skeleton (right)	0.926491	0.883754	0.971871	0.00164	0.42	0.00858
bl_25087	Mean FA in sagittal stratum on FA skeleton (left)	0.912511	0.870451	0.957158	0.000157	0.0403	0.00141
bl_25088	Mean FA in external capsule on FA skeleton (right)	0.953533	0.906393	1.00353	0.0669	1	0.183
bl_25089	Mean FA in external capsule on FA skeleton (left)	0.92161	0.875942	0.969999	0.00171	0.438	0.00867
bl_25090	Mean FA in cingulum cingulate gyrus on FA skeleton (right)	0.956519	0.911276	1.00434	0.0731	1	0.194
bl_25091	Mean FA in cingulum cingulate gyrus on FA skeleton (left)	0.943564	0.898826	0.990984	0.0196	1	0.0656
bl_25092	Mean FA in cingulum hippocampus on FA skeleton (right)	1.01876	0.969592	1.0707	0.463	1	0.66
bl_25093	Mean FA in cingulum hippocampus on FA skeleton (left)	0.972336	0.925826	1.02152	0.264	1	0.455
bl_25094	Mean FA in fornix cres+stria terminalis on FA skeleton (right)	0.988308	0.936322	1.04377	0.671	1	0.814
bl_25095	Mean FA in fornix cres+stria terminalis on FA skeleton (left)	0.965741	0.915525	1.01925	0.203	1	0.386
bl_25096	Mean FA in superior longitudinal fasciculus on FA skeleton (right)	0.943581	0.899439	0.990175	0.0178	1	0.0612
bl_25097	Mean FA in superior longitudinal fasciculus on FA skeleton (left)	0.930556	0.887165	0.976402	0.00324	0.833	0.0149
bl_25098	Mean FA in superior fronto-occipital fasciculus on FA skeleton (right)	0.952224	0.905209	1.00183	0.0585	1	0.167
bl_25099	Mean FA in superior fronto-occipital fasciculus on FA skeleton (left)	0.946723	0.899215	0.996991	0.0376	1	0.116
bl_25100	Mean FA in uncinate fasciculus on FA skeleton (right)	0.965941	0.920971	1.01348	0.156	1	0.341
bl_25101	Mean FA in uncinate fasciculus on FA skeleton (left)	0.958944	0.9143	1.00599	0.0855	1	0.22
bl_25102	Mean FA in tapetum on FA skeleton (right)	0.993496	0.944506	1.04527	0.801	1	0.891
bl_25103	Mean FA in tapetum on FA skeleton (left)	0.983904	0.936443	1.034	0.521	1	0.716
DepAll
feature	region_name	odds_ratio	lower_CI	upper_CI	p_value uncorrected	bonferroni p-value	fdr_p_value
bl_25056	Mean FA in middle cerebellar peduncle on FA skeleton	0.99012	0.938424	1.04499	0.717	1	0.886971
bl_25057	Mean FA in pontine crossing tract on FA skeleton	0.972179	0.922502	1.02442	0.291	1	0.719499
bl_25058	Mean FA in genu of corpus callosum on FA skeleton	0.920715	0.870884	0.973523	0.00365	0.936773	0.0514174
bl_25059	Mean FA in body of corpus callosum on FA skeleton	0.921275	0.87287	0.972329	0.00288	0.740286	0.04951
bl_25060	Mean FA in splenium of corpus callosum on FA skeleton	0.960003	0.911354	1.01095	0.122	1	0.453357
bl_25061	Mean FA in fornix on FA skeleton	0.923735	0.868466	0.982716	0.0119	1	0.101525
bl_25062	Mean FA in corticospinal tract on FA skeleton (right)	0.975456	0.923537	1.03037	0.373	1	0.780315
bl_25063	Mean FA in corticospinal tract on FA skeleton (left)	0.966237	0.915767	1.01956	0.21	1	0.641407
bl_25064	Mean FA in medial lemniscus on FA skeleton (right)	0.980924	0.929383	1.03569	0.486	1	0.815686
bl_25065	Mean FA in medial lemniscus on FA skeleton (left)	0.982241	0.930849	1.0368	0.515	1	0.831646
bl_25066	Mean FA in inferior cerebellar peduncle on FA skeleton (right)	0.965881	0.915613	1.01941	0.205	1	0.641407
bl_25067	Mean FA in inferior cerebellar peduncle on FA skeleton (left)	0.951624	0.902539	1.0038	0.0674	1	0.333116
bl_25068	Mean FA in superior cerebellar peduncle on FA skeleton (right)	0.935341	0.886544	0.986768	0.0143	1	0.1117
bl_25069	Mean FA in superior cerebellar peduncle on FA skeleton (left)	0.960387	0.910122	1.01351	0.14	1	0.493602
bl_25070	Mean FA in cerebral peduncle on FA skeleton (right)	0.960073	0.909566	1.01351	0.14	1	0.493602
bl_25071	Mean FA in cerebral peduncle on FA skeleton (left)	0.951799	0.901549	1.0043	0.0722	1	0.349913
bl_25072	Mean FA in anterior limb of internal capsule on FA skeleton (right)	0.93742	0.888365	0.989314	0.0186	1	0.132504
bl_25073	Mean FA in anterior limb of internal capsule on FA skeleton (left)	0.932646	0.883464	0.984669	0.0117	1	0.101525
bl_25074	Mean FA in posterior limb of internal capsule on FA skeleton (right)	0.967889	0.917792	1.0208	0.229	1	0.659636
bl_25075	Mean FA in posterior limb of internal capsule on FA skeleton (left)	0.959638	0.909991	1.01201	0.128	1	0.471739
bl_25076	Mean FA in retrolenticular part of internal capsule on FA skeleton (right)	0.933664	0.885784	0.984076	0.0105	1	0.0966554
bl_25077	Mean FA in retrolenticular part of internal capsule on FA skeleton (left)	0.913859	0.866841	0.963402	0.000825	0.212096	0.0353494
bl_25078	Mean FA in anterior corona radiata on FA skeleton (right)	0.906728	0.856953	0.959234	0.000661	0.169961	0.0339922
bl_25079	Mean FA in anterior corona radiata on FA skeleton (left)	0.902368	0.851469	0.956264	0.000521	0.133769	0.0334422
bl_25080	Mean FA in superior corona radiata on FA skeleton (right)	0.92178	0.873313	0.97283	0.00308	0.79216	0.04951
bl_25081	Mean FA in superior corona radiata on FA skeleton (left)	0.898813	0.851059	0.94917	0.000126	0.0324884	0.0162442
bl_25082	Mean FA in posterior corona radiata on FA skeleton (right)	0.953551	0.904528	1.00534	0.0776	1	0.356175
bl_25083	Mean FA in posterior corona radiata on FA skeleton (left)	0.921912	0.87421	0.972208	0.00269	0.692154	0.04951
bl_25084	Mean FA in posterior thalamic radiation on FA skeleton (right)	0.905389	0.856216	0.957319	0.000479	0.123221	0.0334422
bl_25085	Mean FA in posterior thalamic radiation on FA skeleton (left)	0.888481	0.840394	0.939299	3.09e-05	0.00792847	0.00792847
bl_25086	Mean FA in sagittal stratum on FA skeleton (right)	0.919968	0.872202	0.970262	0.00214	0.54988	0.04951
bl_25087	Mean FA in sagittal stratum on FA skeleton (left)	0.920418	0.8726	0.970878	0.00232	0.594971	0.04951
bl_25088	Mean FA in external capsule on FA skeleton (right)	0.971642	0.919064	1.02741	0.311	1	0.740768
bl_25089	Mean FA in external capsule on FA skeleton (left)	0.959206	0.907255	1.01428	0.143	1	0.496917
bl_25090	Mean FA in cingulum cingulate gyrus on FA skeleton (right)	0.955037	0.905138	1.00778	0.093	1	0.385812
bl_25091	Mean FA in cingulum cingulate gyrus on FA skeleton (left)	0.985488	0.93358	1.0406	0.597	1	0.883931
bl_25092	Mean FA in cingulum hippocampus on FA skeleton (right)	1.02185	0.96787	1.07903	0.436	1	0.788618
bl_25093	Mean FA in cingulum hippocampus on FA skeleton (left)	1.00083	0.947844	1.05691	0.976	1	0.999989
bl_25094	Mean FA in fornix cres+stria terminalis on FA skeleton (right)	0.984568	0.927521	1.04537	0.61	1	0.886971
bl_25095	Mean FA in fornix cres+stria terminalis on FA skeleton (left)	0.95784	0.902658	1.01658	0.155	1	0.532369
bl_25096	Mean FA in superior longitudinal fasciculus on FA skeleton (right)	0.951465	0.902321	1.00335	0.066	1	0.333116
bl_25097	Mean FA in superior longitudinal fasciculus on FA skeleton (left)	0.928507	0.880505	0.979131	0.00615	1	0.0721952
bl_25098	Mean FA in superior fronto-occipital fasciculus on FA skeleton (right)	0.911989	0.862948	0.963803	0.00108	0.278511	0.0397872
bl_25099	Mean FA in superior fronto-occipital fasciculus on FA skeleton (left)	0.920623	0.870511	0.973712	0.0038	0.976931	0.0514174
bl_25100	Mean FA in uncinate fasciculus on FA skeleton (right)	0.919882	0.872299	0.969926	0.00202	0.519896	0.04951
bl_25101	Mean FA in uncinate fasciculus on FA skeleton (left)	0.964629	0.915056	1.01692	0.181	1	0.591793
bl_25102	Mean FA in tapetum on FA skeleton (right)	0.979634	0.927015	1.03536	0.465	1	0.802905
bl_25103	Mean FA in tapetum on FA skeleton (left)	0.955614	0.905626	1.0085	0.098	1	0.393709
ICD10Dep
feature	region_name	odds_ratio	lower_CI	upper_CI	p_value uncorrected	bonferroni p-value	fdr_p_value
bl_25056	Mean FA in middle cerebellar peduncle on FA skeleton	0.957304	0.876368	1.05611	0.361	1	0.622
bl_25057	Mean FA in pontine crossing tract on FA skeleton	0.940301	0.854424	1.03554	0.21	1	0.46
bl_25058	Mean FA in genu of corpus callosum on FA skeleton	0.78061	0.714588	0.855397	6.29e-08	1.62e-05	1.62e-05
bl_25059	Mean FA in body of corpus callosum on FA skeleton	0.818488	0.74982	0.896494	1.04e-05	0.00269	0.000623
bl_25060	Mean FA in splenium of corpus callosum on FA skeleton	0.888306	0.821405	0.964195	0.0032	0.821	0.0242
bl_25061	Mean FA in fornix on FA skeleton	0.912108	0.814211	1.02405	0.116	1	0.32
bl_25062	Mean FA in corticospinal tract on FA skeleton (right)	0.966635	0.875709	1.06983	0.507	1	0.716
bl_25063	Mean FA in corticospinal tract on FA skeleton (left)	0.929824	0.847374	1.02471	0.134	1	0.35
bl_25064	Mean FA in medial lemniscus on FA skeleton (right)	0.857004	0.791236	0.932185	0.0002	0.0514	0.00286
bl_25065	Mean FA in medial lemniscus on FA skeleton (left)	0.848753	0.78416	0.92208	6.42e-05	0.0165	0.0015
bl_25066	Mean FA in inferior cerebellar peduncle on FA skeleton (right)	0.916907	0.83926	1.00927	0.065	1	0.214
bl_25067	Mean FA in inferior cerebellar peduncle on FA skeleton (left)	0.913223	0.836811	1.00387	0.0504	1	0.173
bl_25068	Mean FA in superior cerebellar peduncle on FA skeleton (right)	0.860316	0.802771	0.924682	2.36e-05	0.00605	0.000865
bl_25069	Mean FA in superior cerebellar peduncle on FA skeleton (left)	0.858347	0.801509	0.921095	1.21e-05	0.00312	0.000623
bl_25070	Mean FA in cerebral peduncle on FA skeleton (right)	0.920329	0.851786	1.00421	0.0437	1	0.154
bl_25071	Mean FA in cerebral peduncle on FA skeleton (left)	0.935427	0.867952	1.0221	0.104	1	0.299
bl_25072	Mean FA in anterior limb of internal capsule on FA skeleton (right)	0.868026	0.795281	0.94754	0.00132	0.339	0.013
bl_25073	Mean FA in anterior limb of internal capsule on FA skeleton (left)	0.846021	0.773415	0.923374	0.000192	0.0494	0.00286
bl_25074	Mean FA in posterior limb of internal capsule on FA skeleton (right)	0.893109	0.820676	0.971831	0.00723	1	0.0404
bl_25075	Mean FA in posterior limb of internal capsule on FA skeleton (left)	0.890182	0.820023	0.966757	0.00466	1	0.0299
bl_25076	Mean FA in retrolenticular part of internal capsule on FA skeleton (right)	0.950959	0.869461	1.04649	0.288	1	0.549
bl_25077	Mean FA in retrolenticular part of internal capsule on FA skeleton (left)	0.911298	0.837546	0.997605	0.0358	1	0.131
bl_25078	Mean FA in anterior corona radiata on FA skeleton (right)	0.879007	0.794612	0.974604	0.0133	1	0.0621
bl_25079	Mean FA in anterior corona radiata on FA skeleton (left)	0.862297	0.774748	0.960563	0.0069	1	0.0394
bl_25080	Mean FA in superior corona radiata on FA skeleton (right)	0.887399	0.80437	0.98057	0.0181	1	0.0803
bl_25081	Mean FA in superior corona radiata on FA skeleton (left)	0.821461	0.743017	0.908844	0.00013	0.0334	0.00257
bl_25082	Mean FA in posterior corona radiata on FA skeleton (right)	0.850419	0.773894	0.936286	0.000857	0.22	0.00881
bl_25083	Mean FA in posterior corona radiata on FA skeleton (left)	0.836368	0.76266	0.919581	0.00018	0.0463	0.00286
bl_25084	Mean FA in posterior thalamic radiation on FA skeleton (right)	0.833004	0.762814	0.912493	5.78e-05	0.0149	0.00149
bl_25085	Mean FA in posterior thalamic radiation on FA skeleton (left)	0.860842	0.786408	0.946681	0.00146	0.375	0.0139
bl_25086	Mean FA in sagittal stratum on FA skeleton (right)	0.903604	0.827385	0.99228	0.0285	1	0.114
bl_25087	Mean FA in sagittal stratum on FA skeleton (left)	0.888356	0.81264	0.975461	0.0108	1	0.0534
bl_25088	Mean FA in external capsule on FA skeleton (right)	0.875076	0.799671	0.960992	0.00404	1	0.0273
bl_25089	Mean FA in external capsule on FA skeleton (left)	0.893846	0.813779	0.986059	0.0212	1	0.0878
bl_25090	Mean FA in cingulum cingulate gyrus on FA skeleton (right)	0.819165	0.748284	0.89916	2.02e-05	0.00519	0.000865
bl_25091	Mean FA in cingulum cingulate gyrus on FA skeleton (left)	0.831443	0.759222	0.913589	9.17e-05	0.0236	0.00196
bl_25092	Mean FA in cingulum hippocampus on FA skeleton (right)	0.966104	0.87585	1.06803	0.496	1	0.708
bl_25093	Mean FA in cingulum hippocampus on FA skeleton (left)	0.942604	0.855662	1.04116	0.238	1	0.494
bl_25094	Mean FA in fornix cres+stria terminalis on FA skeleton (right)	0.885212	0.800105	0.984187	0.0208	1	0.0875
bl_25095	Mean FA in fornix cres+stria terminalis on FA skeleton (left)	0.812455	0.736235	0.898667	4.14e-05	0.0106	0.00118
bl_25096	Mean FA in superior longitudinal fasciculus on FA skeleton (right)	0.863615	0.785523	0.95134	0.0027	0.693	0.0223
bl_25097	Mean FA in superior longitudinal fasciculus on FA skeleton (left)	0.882164	0.803329	0.971583	0.00978	1	0.0493
bl_25098	Mean FA in superior fronto-occipital fasciculus on FA skeleton (right)	0.851519	0.769979	0.943099	0.00189	0.486	0.0174
bl_25099	Mean FA in superior fronto-occipital fasciculus on FA skeleton (left)	0.868824	0.783503	0.964883	0.00812	1	0.0426
bl_25100	Mean FA in uncinate fasciculus on FA skeleton (right)	0.917505	0.836962	1.00968	0.0724	1	0.23
bl_25101	Mean FA in uncinate fasciculus on FA skeleton (left)	0.915101	0.832742	1.00784	0.0686	1	0.221
bl_25102	Mean FA in tapetum on FA skeleton (right)	0.90915	0.82116	1.00804	0.0686	1	0.221
bl_25103	Mean FA in tapetum on FA skeleton (left)	0.916243	0.829465	1.01366	0.0874	1	0.258
ICD10Dep_exclpsych
feature	region_name	odds_ratio	lower_CI	upper_CI	p_value uncorrected	bonferroni p-value	fdr_p_value
bl_25056	Mean FA in middle cerebellar peduncle on FA skeleton	0.968047	0.881036	1.07494	0.525	1	0.816434
bl_25057	Mean FA in pontine crossing tract on FA skeleton	0.944035	0.853828	1.04455	0.263	1	0.615876
bl_25058	Mean FA in genu of corpus callosum on FA skeleton	0.787955	0.717233	0.868486	9.96e-07	0.000255864	0.00025586
bl_25059	Mean FA in body of corpus callosum on FA skeleton	0.831636	0.757354	0.916557	0.000145	0.0373687	0.00547279
bl_25060	Mean FA in splenium of corpus callosum on FA skeleton	0.893488	0.823333	0.974543	0.00749	1	0.0647548
bl_25061	Mean FA in fornix on FA skeleton	0.933772	0.828537	1.05499	0.266	1	0.616318
bl_25062	Mean FA in corticospinal tract on FA skeleton (right)	0.972501	0.876507	1.08204	0.605	1	0.872831
bl_25063	Mean FA in corticospinal tract on FA skeleton (left)	0.94876	0.859535	1.05186	0.309	1	0.660755
bl_25064	Mean FA in medial lemniscus on FA skeleton (right)	0.860148	0.790893	0.939956	0.000557	0.143122	0.010223
bl_25065	Mean FA in medial lemniscus on FA skeleton (left)	0.856731	0.787722	0.935872	0.000388	0.0996243	0.00766341
bl_25066	Mean FA in inferior cerebellar peduncle on FA skeleton (right)	0.91735	0.836416	1.01455	0.0796	1	0.269333
bl_25067	Mean FA in inferior cerebellar peduncle on FA skeleton (left)	0.912705	0.833083	1.00796	0.06	1	0.21725
bl_25068	Mean FA in superior cerebellar peduncle on FA skeleton (right)	0.867942	0.806285	0.937921	0.000192	0.0492551	0.00547279
bl_25069	Mean FA in superior cerebellar peduncle on FA skeleton (left)	0.863201	0.802005	0.931215	8.46e-05	0.0217408	0.0054352
bl_25070	Mean FA in cerebral peduncle on FA skeleton (right)	0.936777	0.862448	1.03174	0.148	1	0.417397
bl_25071	Mean FA in cerebral peduncle on FA skeleton (left)	0.938083	0.867568	1.03064	0.139	1	0.402774
bl_25072	Mean FA in anterior limb of internal capsule on FA skeleton (right)	0.885855	0.809256	0.972415	0.00844	1	0.0672237
bl_25073	Mean FA in anterior limb of internal capsule on FA skeleton (left)	0.859794	0.784012	0.941878	0.00104	0.267359	0.0140715
bl_25074	Mean FA in posterior limb of internal capsule on FA skeleton (right)	0.896293	0.821156	0.979121	0.012	1	0.0799385
bl_25075	Mean FA in posterior limb of internal capsule on FA skeleton (left)	0.892987	0.818458	0.974018	0.00863	1	0.0672237
bl_25076	Mean FA in retrolenticular part of internal capsule on FA skeleton (right)	0.954076	0.868457	1.05515	0.345	1	0.693581
bl_25077	Mean FA in retrolenticular part of internal capsule on FA skeleton (left)	0.90787	0.830823	0.997961	0.0366	1	0.167323
bl_25078	Mean FA in anterior corona radiata on FA skeleton (right)	0.899419	0.808519	1.00306	0.0541	1	0.207587
bl_25079	Mean FA in anterior corona radiata on FA skeleton (left)	0.869777	0.777474	0.973965	0.0152	1	0.0953824
bl_25080	Mean FA in superior corona radiata on FA skeleton (right)	0.897228	0.809009	0.996629	0.0416	1	0.178376
bl_25081	Mean FA in superior corona radiata on FA skeleton (left)	0.817539	0.735688	0.909014	0.00019	0.0487109	0.00547279
bl_25082	Mean FA in posterior corona radiata on FA skeleton (right)	0.845189	0.766055	0.934511	0.000913	0.234562	0.0137978
bl_25083	Mean FA in posterior corona radiata on FA skeleton (left)	0.83413	0.757253	0.921325	0.000287	0.0737076	0.00670069
bl_25084	Mean FA in posterior thalamic radiation on FA skeleton (right)	0.836611	0.763358	0.92047	0.000168	0.0432856	0.00547279
bl_25085	Mean FA in posterior thalamic radiation on FA skeleton (left)	0.862833	0.785254	0.953216	0.0027	0.694763	0.0277905
bl_25086	Mean FA in sagittal stratum on FA skeleton (right)	0.907834	0.827584	1.00215	0.0474	1	0.190299
bl_25087	Mean FA in sagittal stratum on FA skeleton (left)	0.890813	0.811483	0.982961	0.0177	1	0.108491
bl_25088	Mean FA in external capsule on FA skeleton (right)	0.883354	0.804194	0.975348	0.0109	1	0.0771977
bl_25089	Mean FA in external capsule on FA skeleton (left)	0.910548	0.824771	1.01094	0.0701	1	0.247904
bl_25090	Mean FA in cingulum cingulate gyrus on FA skeleton (right)	0.829955	0.754269	0.915985	0.000166	0.0427577	0.00547279
bl_25091	Mean FA in cingulum cingulate gyrus on FA skeleton (left)	0.835713	0.759066	0.923168	0.000322	0.0828737	0.00690614
bl_25092	Mean FA in cingulum hippocampus on FA skeleton (right)	0.960824	0.867205	1.06729	0.451	1	0.781716
bl_25093	Mean FA in cingulum hippocampus on FA skeleton (left)	0.947627	0.855997	1.05211	0.307	1	0.660755
bl_25094	Mean FA in fornix cres+stria terminalis on FA skeleton (right)	0.905889	0.813802	1.01427	0.0785	1	0.269333
bl_25095	Mean FA in fornix cres+stria terminalis on FA skeleton (left)	0.833544	0.751646	0.92771	0.000659	0.169463	0.0112975
bl_25096	Mean FA in superior longitudinal fasciculus on FA skeleton (right)	0.867019	0.784879	0.95977	0.00544	1	0.0517883
bl_25097	Mean FA in superior longitudinal fasciculus on FA skeleton (left)	0.886363	0.803065	0.981134	0.0183	1	0.109187
bl_25098	Mean FA in superior fronto-occipital fasciculus on FA skeleton (right)	0.865546	0.778859	0.96349	0.00781	1	0.0647548
bl_25099	Mean FA in superior fronto-occipital fasciculus on FA skeleton (left)	0.880124	0.789711	0.982421	0.0219	1	0.11478
bl_25100	Mean FA in uncinate fasciculus on FA skeleton (right)	0.907378	0.824555	1.00277	0.0518	1	0.201666
bl_25101	Mean FA in uncinate fasciculus on FA skeleton (left)	0.907825	0.822605	1.00433	0.0577	1	0.212001
bl_25102	Mean FA in tapetum on FA skeleton (right)	0.900876	0.810127	1.00341	0.0558	1	0.211033
bl_25103	Mean FA in tapetum on FA skeleton (left)	0.912986	0.822836	1.01477	0.0888	1	0.288919
LifetimeMDD
feature	region_name	odds_ratio	lower_CI	upper_CI	p_value uncorrected	bonferroni p-value	fdr_p_value
bl_25056	Mean FA in middle cerebellar peduncle on FA skeleton	0.99488	0.95169	1.0405	0.822	1	0.902324
bl_25057	Mean FA in pontine crossing tract on FA skeleton	1.00089	0.958841	1.04475	0.968	1	0.983043
bl_25058	Mean FA in genu of corpus callosum on FA skeleton	0.941396	0.899481	0.985461	0.00949	1	0.0784251
bl_25059	Mean FA in body of corpus callosum on FA skeleton	0.955597	0.914194	0.999006	0.0447	1	0.188323
bl_25060	Mean FA in splenium of corpus callosum on FA skeleton	0.998735	0.956953	1.04289	0.954	1	0.974633
bl_25061	Mean FA in fornix on FA skeleton	0.960069	0.912039	1.01082	0.12	1	0.354085
bl_25062	Mean FA in corticospinal tract on FA skeleton (right)	0.995869	0.951891	1.04202	0.858	1	0.922225
bl_25063	Mean FA in corticospinal tract on FA skeleton (left)	1.00985	0.966095	1.05576	0.665	1	0.833181
bl_25064	Mean FA in medial lemniscus on FA skeleton (right)	0.991807	0.948742	1.03723	0.718	1	0.856656
bl_25065	Mean FA in medial lemniscus on FA skeleton (left)	1.00031	0.957201	1.04573	0.989	1	0.99293
bl_25066	Mean FA in inferior cerebellar peduncle on FA skeleton (right)	0.98577	0.942796	1.03125	0.531	1	0.784226
bl_25067	Mean FA in inferior cerebellar peduncle on FA skeleton (left)	0.956333	0.91538	0.999564	0.0466	1	0.193266
bl_25068	Mean FA in superior cerebellar peduncle on FA skeleton (right)	0.932786	0.893756	0.973964	0.00148	0.379082	0.0236926
bl_25069	Mean FA in superior cerebellar peduncle on FA skeleton (left)	0.94626	0.906415	0.988474	0.0124	1	0.0847334
bl_25070	Mean FA in cerebral peduncle on FA skeleton (right)	0.963542	0.921836	1.00796	0.103	1	0.319345
bl_25071	Mean FA in cerebral peduncle on FA skeleton (left)	0.987158	0.944221	1.03272	0.572	1	0.80862
bl_25072	Mean FA in anterior limb of internal capsule on FA skeleton (right)	0.927764	0.887797	0.969646	0.000858	0.220555	0.0169658
bl_25073	Mean FA in anterior limb of internal capsule on FA skeleton (left)	0.91886	0.879006	0.960636	0.000187	0.0480742	0.00532899
bl_25074	Mean FA in posterior limb of internal capsule on FA skeleton (right)	1.00325	0.960497	1.048	0.884	1	0.938922
bl_25075	Mean FA in posterior limb of internal capsule on FA skeleton (left)	0.986105	0.944322	1.0298	0.527	1	0.784226
bl_25076	Mean FA in retrolenticular part of internal capsule on FA skeleton (right)	0.974805	0.933348	1.01822	0.25	1	0.514689
bl_25077	Mean FA in retrolenticular part of internal capsule on FA skeleton (left)	0.952091	0.911853	0.994261	0.0261	1	0.137595
bl_25078	Mean FA in anterior corona radiata on FA skeleton (right)	0.95733	0.914023	1.00269	0.0648	1	0.247841
bl_25079	Mean FA in anterior corona radiata on FA skeleton (left)	0.945136	0.901139	0.991297	0.0203	1	0.120452
bl_25080	Mean FA in superior corona radiata on FA skeleton (right)	0.944926	0.903838	0.987861	0.0125	1	0.0847334
bl_25081	Mean FA in superior corona radiata on FA skeleton (left)	0.94267	0.901399	0.985836	0.00974	1	0.0784251
bl_25082	Mean FA in posterior corona radiata on FA skeleton (right)	0.982876	0.940911	1.02684	0.438	1	0.723398
bl_25083	Mean FA in posterior corona radiata on FA skeleton (left)	0.984069	0.941714	1.02845	0.475	1	0.748712
bl_25084	Mean FA in posterior thalamic radiation on FA skeleton (right)	0.928137	0.886242	0.972188	0.00158	0.406982	0.0239401
bl_25085	Mean FA in posterior thalamic radiation on FA skeleton (left)	0.942543	0.900055	0.987286	0.0121	1	0.0847334
bl_25086	Mean FA in sagittal stratum on FA skeleton (right)	0.955903	0.914849	0.998969	0.0444	1	0.188323
bl_25087	Mean FA in sagittal stratum on FA skeleton (left)	0.945572	0.905026	0.988145	0.0125	1	0.0847334
bl_25088	Mean FA in external capsule on FA skeleton (right)	0.982341	0.937994	1.02896	0.45	1	0.728104
bl_25089	Mean FA in external capsule on FA skeleton (left)	0.984008	0.939344	1.03093	0.497	1	0.765216
bl_25090	Mean FA in cingulum cingulate gyrus on FA skeleton (right)	1.02729	0.982606	1.07422	0.236	1	0.502518
bl_25091	Mean FA in cingulum cingulate gyrus on FA skeleton (left)	1.01645	0.972093	1.06305	0.475	1	0.748712
bl_25092	Mean FA in cingulum hippocampus on FA skeleton (right)	1.06064	1.0141	1.10949	0.0103	1	0.0798731
bl_25093	Mean FA in cingulum hippocampus on FA skeleton (left)	1.02884	0.983846	1.07606	0.214	1	0.48238
bl_25094	Mean FA in fornix cres+stria terminalis on FA skeleton (right)	0.990014	0.942305	1.04039	0.691	1	0.849877
bl_25095	Mean FA in fornix cres+stria terminalis on FA skeleton (left)	0.93451	0.890153	0.981295	0.00645	1	0.0720877
bl_25096	Mean FA in superior longitudinal fasciculus on FA skeleton (right)	0.964283	0.92313	1.00735	0.102	1	0.319345
bl_25097	Mean FA in superior longitudinal fasciculus on FA skeleton (left)	0.968402	0.927139	1.01162	0.149	1	0.39845
bl_25098	Mean FA in superior fronto-occipital fasciculus on FA skeleton (right)	0.889467	0.849767	0.931002	4.92e-07	0.000126324	0.00012632
bl_25099	Mean FA in superior fronto-occipital fasciculus on FA skeleton (left)	0.910209	0.869073	0.953357	6.76e-05	0.017368	0.00248114
bl_25100	Mean FA in uncinate fasciculus on FA skeleton (right)	1.00487	0.962102	1.04969	0.827	1	0.904379
bl_25101	Mean FA in uncinate fasciculus on FA skeleton (left)	1.00331	0.960803	1.0478	0.881	1	0.938922
bl_25102	Mean FA in tapetum on FA skeleton (right)	1.02501	0.979042	1.07326	0.292	1	0.564145
bl_25103	Mean FA in tapetum on FA skeleton (left)	1.02895	0.983893	1.07622	0.212	1	0.48238
MDDRecur
feature	region_name	odds_ratio	lower_CI	upper_CI	p_value uncorrected	bonferroni p-value	fdr_p_value
bl_25056	Mean FA in middle cerebellar peduncle on FA skeleton	1.00889	0.955721	1.06588	0.75	1	0.864916
bl_25057	Mean FA in pontine crossing tract on FA skeleton	1.01465	0.963126	1.06889	0.584	1	0.77382
bl_25058	Mean FA in genu of corpus callosum on FA skeleton	0.92283	0.873229	0.975646	0.00452	1	0.0386867
bl_25059	Mean FA in body of corpus callosum on FA skeleton	0.944537	0.895357	0.996729	0.0369	1	0.171683
bl_25060	Mean FA in splenium of corpus callosum on FA skeleton	0.99549	0.945701	1.04911	0.864	1	0.917862
bl_25061	Mean FA in fornix on FA skeleton	0.957148	0.898853	1.01962	0.173	1	0.441045
bl_25062	Mean FA in corticospinal tract on FA skeleton (right)	1.02514	0.97049	1.08315	0.375	1	0.662564
bl_25063	Mean FA in corticospinal tract on FA skeleton (left)	1.0323	0.978081	1.08989	0.25	1	0.521524
bl_25064	Mean FA in medial lemniscus on FA skeleton (right)	0.989607	0.937755	1.04505	0.706	1	0.843343
bl_25065	Mean FA in medial lemniscus on FA skeleton (left)	0.986066	0.93506	1.04053	0.607	1	0.791216
bl_25066	Mean FA in inferior cerebellar peduncle on FA skeleton (right)	0.98683	0.934573	1.04301	0.636	1	0.80115
bl_25067	Mean FA in inferior cerebellar peduncle on FA skeleton (left)	0.955975	0.90643	1.00909	0.0999	1	0.302156
bl_25068	Mean FA in superior cerebellar peduncle on FA skeleton (right)	0.923714	0.877904	0.972916	0.0024	0.616957	0.029568
bl_25069	Mean FA in superior cerebellar peduncle on FA skeleton (left)	0.937207	0.890316	0.987756	0.0142	1	0.0835662
bl_25070	Mean FA in cerebral peduncle on FA skeleton (right)	0.947314	0.898729	1.00012	0.0471	1	0.186342
bl_25071	Mean FA in cerebral peduncle on FA skeleton (left)	0.980384	0.929703	1.03521	0.47	1	0.724133
bl_25072	Mean FA in anterior limb of internal capsule on FA skeleton (right)	0.922137	0.874178	0.972994	0.003	0.771142	0.0312489
bl_25073	Mean FA in anterior limb of internal capsule on FA skeleton (left)	0.90263	0.855319	0.952803	0.000198	0.0509875	0.00612465
bl_25074	Mean FA in posterior limb of internal capsule on FA skeleton (right)	1.01058	0.958611	1.06556	0.697	1	0.843343
bl_25075	Mean FA in posterior limb of internal capsule on FA skeleton (left)	0.986921	0.936534	1.04016	0.623	1	0.795113
bl_25076	Mean FA in retrolenticular part of internal capsule on FA skeleton (right)	0.983866	0.933359	1.03739	0.546	1	0.758695
bl_25077	Mean FA in retrolenticular part of internal capsule on FA skeleton (left)	0.954212	0.905575	1.00577	0.08	1	0.263491
bl_25078	Mean FA in anterior corona radiata on FA skeleton (right)	0.943006	0.891494	0.997532	0.0406	1	0.173872
bl_25079	Mean FA in anterior corona radiata on FA skeleton (left)	0.921356	0.869424	0.97643	0.00567	1	0.0455144
bl_25080	Mean FA in superior corona radiata on FA skeleton (right)	0.940478	0.891045	0.992661	0.0259	1	0.127865
bl_25081	Mean FA in superior corona radiata on FA skeleton (left)	0.921885	0.87298	0.973543	0.00345	0.886681	0.0341031
bl_25082	Mean FA in posterior corona radiata on FA skeleton (right)	0.976203	0.925567	1.02983	0.376	1	0.662564
bl_25083	Mean FA in posterior corona radiata on FA skeleton (left)	0.980585	0.929523	1.03472	0.473	1	0.724133
bl_25084	Mean FA in posterior thalamic radiation on FA skeleton (right)	0.904031	0.855081	0.956128	0.000397	0.102123	0.00928386
bl_25085	Mean FA in posterior thalamic radiation on FA skeleton (left)	0.917579	0.867801	0.970671	0.00261	0.670381	0.029568
bl_25086	Mean FA in sagittal stratum on FA skeleton (right)	0.945536	0.896624	0.997474	0.0394	1	0.173872
bl_25087	Mean FA in sagittal stratum on FA skeleton (left)	0.921393	0.87376	0.971991	0.00259	0.666612	0.029568
bl_25088	Mean FA in external capsule on FA skeleton (right)	0.97548	0.922171	1.03224	0.388	1	0.664307
bl_25089	Mean FA in external capsule on FA skeleton (left)	0.974272	0.920483	1.03144	0.369	1	0.662564
bl_25090	Mean FA in cingulum cingulate gyrus on FA skeleton (right)	1.01398	0.96075	1.07055	0.615	1	0.794144
bl_25091	Mean FA in cingulum cingulate gyrus on FA skeleton (left)	0.997209	0.944809	1.05294	0.919	1	0.941427
bl_25092	Mean FA in cingulum hippocampus on FA skeleton (right)	1.04033	0.985113	1.09892	0.156	1	0.418309
bl_25093	Mean FA in cingulum hippocampus on FA skeleton (left)	1.0201	0.966246	1.07722	0.473	1	0.724133
bl_25094	Mean FA in fornix cres+stria terminalis on FA skeleton (right)	0.984888	0.927354	1.04645	0.621	1	0.795113
bl_25095	Mean FA in fornix cres+stria terminalis on FA skeleton (left)	0.930732	0.87735	0.987795	0.0176	1	0.0954696
bl_25096	Mean FA in superior longitudinal fasciculus on FA skeleton (right)	0.951567	0.90252	1.00344	0.0663	1	0.233484
bl_25097	Mean FA in superior longitudinal fasciculus on FA skeleton (left)	0.94935	0.900599	1.00093	0.0537	1	0.199841
bl_25098	Mean FA in superior fronto-occipital fasciculus on FA skeleton (right)	0.871419	0.824244	0.921283	1.25e-06	0.000320519	0.00010684
bl_25099	Mean FA in superior fronto-occipital fasciculus on FA skeleton (left)	0.901334	0.851839	0.953846	0.000318	0.0815999	0.00815999
bl_25100	Mean FA in uncinate fasciculus on FA skeleton (right)	0.976386	0.926294	1.02944	0.375	1	0.662564
bl_25101	Mean FA in uncinate fasciculus on FA skeleton (left)	0.98037	0.930168	1.03344	0.46	1	0.717112
bl_25102	Mean FA in tapetum on FA skeleton (right)	1.02458	0.968773	1.08384	0.396	1	0.664307
bl_25103	Mean FA in tapetum on FA skeleton (left)	1.03871	0.983216	1.09759	0.176	1	0.441045
