## Supplementary Tables for "Mapping heterogeneity in the neuroanatomical correlates of depression": Supplementary Table S2b - Odds ratios across imaging-derived-phenotypes_MD.xlsx

### Sheet: MD
GPNoDep
feature	region_name	odds_ratio	lower_CI	upper_CI	p_value uncorrected	bonferroni p-value	fdr_p_value
bl_25104	Mean MD in middle cerebellar peduncle on FA skeleton	0.983613	0.905544	1.06739	0.693628	1	0.970637
bl_25105	Mean MD in pontine crossing tract on FA skeleton	1.01358	0.933227	1.09889	0.746171	1	0.970637
bl_25106	Mean MD in genu of corpus callosum on FA skeleton	1.03696	0.948873	1.13161	0.419027	1	0.964064
bl_25107	Mean MD in body of corpus callosum on FA skeleton	1.00948	0.925503	1.09991	0.830396	1	0.970637
bl_25108	Mean MD in splenium of corpus callosum on FA skeleton	0.942285	0.858088	1.0298	0.204321	1	0.964064
bl_25109	Mean MD in fornix on FA skeleton	1.06427	0.966673	1.16934	0.19935	1	0.964064
bl_25110	Mean MD in corticospinal tract on FA skeleton (right)	0.971511	0.894144	1.05342	0.4894	1	0.964064
bl_25111	Mean MD in corticospinal tract on FA skeleton (left)	0.960362	0.884127	1.04091	0.331606	1	0.964064
bl_25112	Mean MD in medial lemniscus on FA skeleton (right)	1.05615	0.975468	1.13927	0.167208	1	0.964064
bl_25113	Mean MD in medial lemniscus on FA skeleton (left)	1.00356	0.924044	1.08555	0.931134	1	0.973355
bl_25114	Mean MD in inferior cerebellar peduncle on FA skeleton (right)	0.962368	0.884538	1.04493	0.366832	1	0.964064
bl_25115	Mean MD in inferior cerebellar peduncle on FA skeleton (left)	0.947619	0.865942	1.03145	0.229289	1	0.964064
bl_25116	Mean MD in superior cerebellar peduncle on FA skeleton (right)	1.00674	0.927244	1.09221	0.872296	1	0.970637
bl_25117	Mean MD in superior cerebellar peduncle on FA skeleton (left)	1.03126	0.949784	1.11742	0.457863	1	0.964064
bl_25118	Mean MD in cerebral peduncle on FA skeleton (right)	0.935997	0.861854	1.01584	0.114806	1	0.964064
bl_25119	Mean MD in cerebral peduncle on FA skeleton (left)	0.963216	0.886959	1.04347	0.366697	1	0.964064
bl_25120	Mean MD in anterior limb of internal capsule on FA skeleton (right)	1.03352	0.94865	1.12157	0.438983	1	0.964064
bl_25121	Mean MD in anterior limb of internal capsule on FA skeleton (left)	1.00942	0.925065	1.09894	0.830924	1	0.970637
bl_25122	Mean MD in posterior limb of internal capsule on FA skeleton (right)	1.03091	0.948343	1.12049	0.47429	1	0.964064
bl_25123	Mean MD in posterior limb of internal capsule on FA skeleton (left)	1.00941	0.929269	1.09575	0.823673	1	0.970637
bl_25124	Mean MD in retrolenticular part of internal capsule on FA skeleton (right)	0.955729	0.878679	1.03854	0.28824	1	0.964064
bl_25125	Mean MD in retrolenticular part of internal capsule on FA skeleton (left)	0.954659	0.877037	1.03808	0.280526	1	0.964064
bl_25126	Mean MD in anterior corona radiata on FA skeleton (right)	0.978633	0.892721	1.06664	0.635203	1	0.970637
bl_25127	Mean MD in anterior corona radiata on FA skeleton (left)	0.977217	0.892182	1.06843	0.616231	1	0.970637
bl_25128	Mean MD in superior corona radiata on FA skeleton (right)	0.999087	0.913709	1.08959	0.983769	1	0.990968
bl_25129	Mean MD in superior corona radiata on FA skeleton (left)	1.00856	0.92155	1.10084	0.850804	1	0.970637
bl_25130	Mean MD in posterior corona radiata on FA skeleton (right)	0.973807	0.889171	1.06213	0.558231	1	0.970637
bl_25131	Mean MD in posterior corona radiata on FA skeleton (left)	0.97025	0.886212	1.05702	0.501776	1	0.964064
bl_25132	Mean MD in posterior thalamic radiation on FA skeleton (right)	0.970065	0.888815	1.05657	0.490745	1	0.964064
bl_25133	Mean MD in posterior thalamic radiation on FA skeleton (left)	0.969684	0.886928	1.05744	0.492707	1	0.964064
bl_25134	Mean MD in sagittal stratum on FA skeleton (right)	0.964519	0.886509	1.04829	0.398195	1	0.964064
bl_25135	Mean MD in sagittal stratum on FA skeleton (left)	0.975073	0.894926	1.0613	0.56164	1	0.970637
bl_25136	Mean MD in external capsule on FA skeleton (right)	0.989434	0.906076	1.07686	0.809459	1	0.970637
bl_25137	Mean MD in external capsule on FA skeleton (left)	1.02769	0.942076	1.1189	0.533487	1	0.970637
bl_25138	Mean MD in cingulum cingulate gyrus on FA skeleton (right)	0.93467	0.860526	1.0148	0.108257	1	0.964064
bl_25139	Mean MD in cingulum cingulate gyrus on FA skeleton (left)	0.941533	0.866754	1.02246	0.152809	1	0.964064
bl_25140	Mean MD in cingulum hippocampus on FA skeleton (right)	0.966603	0.888888	1.04914	0.422487	1	0.964064
bl_25141	Mean MD in cingulum hippocampus on FA skeleton (left)	0.95031	0.874254	1.03181	0.227998	1	0.964064
bl_25142	Mean MD in fornix cres+stria terminalis on FA skeleton (right)	1.0026	0.914047	1.09539	0.955136	1	0.98188
bl_25143	Mean MD in fornix cres+stria terminalis on FA skeleton (left)	1.01282	0.925083	1.10345	0.776954	1	0.970637
bl_25144	Mean MD in superior longitudinal fasciculus on FA skeleton (right)	0.953561	0.874003	1.0386	0.279923	1	0.964064
bl_25145	Mean MD in superior longitudinal fasciculus on FA skeleton (left)	0.940521	0.860864	1.02513	0.168686	1	0.964064
bl_25146	Mean MD in superior fronto-occipital fasciculus on FA skeleton (right)	1.0331	0.943305	1.12521	0.468724	1	0.964064
bl_25147	Mean MD in superior fronto-occipital fasciculus on FA skeleton (left)	1.02668	0.936436	1.12065	0.564947	1	0.970637
bl_25148	Mean MD in uncinate fasciculus on FA skeleton (right)	0.988784	0.90592	1.06852	0.789526	1	0.970637
bl_25149	Mean MD in uncinate fasciculus on FA skeleton (left)	0.96446	0.886845	1.04686	0.393057	1	0.964064
bl_25150	Mean MD in tapetum on FA skeleton (right)	0.954457	0.872889	1.04119	0.299976	1	0.964064
bl_25151	Mean MD in tapetum on FA skeleton (left)	0.956669	0.876014	1.04168	0.316273	1	0.964064
GPPsy
feature	region_name	odds_ratio	lower_CI	upper_CI	p_value uncorrected	bonferroni p-value	fdr_p_value
bl_25104	Mean MD in middle cerebellar peduncle on FA skeleton	0.990141	0.965755	1.01516	0.436	1	0.599
bl_25105	Mean MD in pontine crossing tract on FA skeleton	0.981547	0.95717	1.00647	0.146	1	0.293
bl_25106	Mean MD in genu of corpus callosum on FA skeleton	1.07026	1.04167	1.0996	8.76e-07	0.000225	1.64e-05
bl_25107	Mean MD in body of corpus callosum on FA skeleton	1.04909	1.02171	1.07718	0.00038	0.0977	0.00287
bl_25108	Mean MD in splenium of corpus callosum on FA skeleton	1.00838	0.982317	1.03499	0.531	1	0.679
bl_25109	Mean MD in fornix on FA skeleton	1.04614	1.01603	1.07704	0.00243	0.624	0.0136
bl_25110	Mean MD in corticospinal tract on FA skeleton (right)	0.988648	0.964413	1.01342	0.367	1	0.538
bl_25111	Mean MD in corticospinal tract on FA skeleton (left)	0.979229	0.955278	1.00372	0.0962	1	0.238
bl_25112	Mean MD in medial lemniscus on FA skeleton (right)	1.02606	1.00118	1.05145	0.0395	1	0.125
bl_25113	Mean MD in medial lemniscus on FA skeleton (left)	1.01263	0.988063	1.03769	0.315	1	0.482
bl_25114	Mean MD in inferior cerebellar peduncle on FA skeleton (right)	0.997861	0.972577	1.0235	0.869	1	0.935
bl_25115	Mean MD in inferior cerebellar peduncle on FA skeleton (left)	0.998085	0.972687	1.0237	0.883	1	0.938
bl_25116	Mean MD in superior cerebellar peduncle on FA skeleton (right)	1.02168	0.996327	1.04772	0.0946	1	0.236
bl_25117	Mean MD in superior cerebellar peduncle on FA skeleton (left)	1.01372	0.988484	1.03958	0.289	1	0.462
bl_25118	Mean MD in cerebral peduncle on FA skeleton (right)	0.964565	0.940942	0.988765	0.00432	1	0.0198
bl_25119	Mean MD in cerebral peduncle on FA skeleton (left)	0.962281	0.938838	0.986257	0.00221	0.568	0.0126
bl_25120	Mean MD in anterior limb of internal capsule on FA skeleton (right)	1.07094	1.04266	1.09996	5.1e-07	0.000131	1.19e-05
bl_25121	Mean MD in anterior limb of internal capsule on FA skeleton (left)	1.07363	1.04548	1.10248	1.55e-07	3.99e-05	3.99e-06
bl_25122	Mean MD in posterior limb of internal capsule on FA skeleton (right)	1.02127	0.995454	1.04786	0.108	1	0.247
bl_25123	Mean MD in posterior limb of internal capsule on FA skeleton (left)	1.05162	1.02505	1.07905	0.000121	0.0312	0.00108
bl_25124	Mean MD in retrolenticular part of internal capsule on FA skeleton (right)	1.00838	0.983034	1.03437	0.52	1	0.677
bl_25125	Mean MD in retrolenticular part of internal capsule on FA skeleton (left)	1.01123	0.985676	1.03735	0.391	1	0.561
bl_25126	Mean MD in anterior corona radiata on FA skeleton (right)	1.06107	1.0326	1.09032	1.93e-05	0.00496	0.000206
bl_25127	Mean MD in anterior corona radiata on FA skeleton (left)	1.06154	1.03291	1.09091	1.82e-05	0.00468	0.000206
bl_25128	Mean MD in superior corona radiata on FA skeleton (right)	1.06426	1.036	1.09321	5.55e-06	0.00143	7.5e-05
bl_25129	Mean MD in superior corona radiata on FA skeleton (left)	1.08025	1.05134	1.1099	2.37e-08	6.08e-06	1.22e-06
bl_25130	Mean MD in posterior corona radiata on FA skeleton (right)	1.03159	1.00428	1.05948	0.0227	1	0.081
bl_25131	Mean MD in posterior corona radiata on FA skeleton (left)	1.04174	1.01442	1.06964	0.00249	0.64	0.0136
bl_25132	Mean MD in posterior thalamic radiation on FA skeleton (right)	1.02233	0.995741	1.04961	0.1	1	0.243
bl_25133	Mean MD in posterior thalamic radiation on FA skeleton (left)	1.03777	1.01065	1.06557	0.00602	1	0.0271
bl_25134	Mean MD in sagittal stratum on FA skeleton (right)	1.01321	0.98763	1.03949	0.315	1	0.482
bl_25135	Mean MD in sagittal stratum on FA skeleton (left)	1.0217	0.99559	1.04852	0.104	1	0.246
bl_25136	Mean MD in external capsule on FA skeleton (right)	1.04304	1.01558	1.07118	0.00194	0.498	0.0116
bl_25137	Mean MD in external capsule on FA skeleton (left)	1.04514	1.01757	1.07339	0.00119	0.306	0.00806
bl_25138	Mean MD in cingulum cingulate gyrus on FA skeleton (right)	1.01896	0.993665	1.04489	0.143	1	0.293
bl_25139	Mean MD in cingulum cingulate gyrus on FA skeleton (left)	1.01004	0.984905	1.03581	0.437	1	0.599
bl_25140	Mean MD in cingulum hippocampus on FA skeleton (right)	0.997737	0.972843	1.02304	0.86	1	0.932
bl_25141	Mean MD in cingulum hippocampus on FA skeleton (left)	1.00697	0.981995	1.03255	0.587	1	0.736
bl_25142	Mean MD in fornix cres+stria terminalis on FA skeleton (right)	1.04274	1.0146	1.07157	0.00267	0.685	0.0143
bl_25143	Mean MD in fornix cres+stria terminalis on FA skeleton (left)	1.05004	1.02245	1.07824	0.000315	0.0808	0.00251
bl_25144	Mean MD in superior longitudinal fasciculus on FA skeleton (right)	1.03034	1.00381	1.05751	0.0245	1	0.0852
bl_25145	Mean MD in superior longitudinal fasciculus on FA skeleton (left)	1.04527	1.01842	1.07276	0.00084	0.216	0.006
bl_25146	Mean MD in superior fronto-occipital fasciculus on FA skeleton (right)	1.07038	1.04149	1.09993	1.03e-06	0.000266	1.77e-05
bl_25147	Mean MD in superior fronto-occipital fasciculus on FA skeleton (left)	1.06781	1.0387	1.09757	3.07e-06	0.000789	4.64e-05
bl_25148	Mean MD in uncinate fasciculus on FA skeleton (right)	1.01488	0.989344	1.04114	0.256	1	0.428
bl_25149	Mean MD in uncinate fasciculus on FA skeleton (left)	0.984433	0.959671	1.00979	0.227	1	0.405
bl_25150	Mean MD in tapetum on FA skeleton (right)	1.01584	0.989117	1.04319	0.247	1	0.423
bl_25151	Mean MD in tapetum on FA skeleton (left)	1.01601	0.989974	1.04262	0.23	1	0.407
Psypsy
feature	region_name	odds_ratio	lower_CI	upper_CI	p_value uncorrected	bonferroni p-value	fdr_p_value
bl_25104	Mean MD in middle cerebellar peduncle on FA skeleton	1.01472	0.97485	1.05629	0.476	1	0.624
bl_25105	Mean MD in pontine crossing tract on FA skeleton	0.98055	0.941335	1.02097	0.343	1	0.498
bl_25106	Mean MD in genu of corpus callosum on FA skeleton	1.11161	1.06515	1.15975	1.09e-06	0.000279682	5.12e-05
bl_25107	Mean MD in body of corpus callosum on FA skeleton	1.08644	1.04172	1.13279	0.000105	0.0270981	0.0015
bl_25108	Mean MD in splenium of corpus callosum on FA skeleton	1.06005	1.01773	1.10323	0.00457	1	0.0218
bl_25109	Mean MD in fornix on FA skeleton	1.07476	1.02647	1.12469	0.00198	0.509232	0.0108
bl_25110	Mean MD in corticospinal tract on FA skeleton (right)	0.996718	0.957523	1.03709	0.872	1	0.916
bl_25111	Mean MD in corticospinal tract on FA skeleton (left)	0.971139	0.932849	1.01065	0.152	1	0.291
bl_25112	Mean MD in medial lemniscus on FA skeleton (right)	1.02726	0.987691	1.06723	0.174	1	0.31
bl_25113	Mean MD in medial lemniscus on FA skeleton (left)	1.00855	0.969248	1.04846	0.671	1	0.798
bl_25114	Mean MD in inferior cerebellar peduncle on FA skeleton (right)	1.02799	0.987613	1.06819	0.167	1	0.307
bl_25115	Mean MD in inferior cerebellar peduncle on FA skeleton (left)	1.03477	0.995109	1.0738	0.077	1	0.185
bl_25116	Mean MD in superior cerebellar peduncle on FA skeleton (right)	1.02392	0.983434	1.06607	0.251	1	0.393
bl_25117	Mean MD in superior cerebellar peduncle on FA skeleton (left)	1.02257	0.982022	1.0645	0.278	1	0.423
bl_25118	Mean MD in cerebral peduncle on FA skeleton (right)	0.951817	0.915885	0.989809	0.0126	1	0.0501
bl_25119	Mean MD in cerebral peduncle on FA skeleton (left)	0.964793	0.928243	1.00342	0.0713	1	0.178
bl_25120	Mean MD in anterior limb of internal capsule on FA skeleton (right)	1.08312	1.03873	1.12868	0.000164	0.0421011	0.0019
bl_25121	Mean MD in anterior limb of internal capsule on FA skeleton (left)	1.08505	1.04073	1.13054	0.000111	0.0284686	0.0015
bl_25122	Mean MD in posterior limb of internal capsule on FA skeleton (right)	1.0421	0.999819	1.08618	0.0513	1	0.139
bl_25123	Mean MD in posterior limb of internal capsule on FA skeleton (left)	1.05202	1.00942	1.09669	0.0166	1	0.061
bl_25124	Mean MD in retrolenticular part of internal capsule on FA skeleton (right)	1.01134	0.970777	1.05345	0.589	1	0.721
bl_25125	Mean MD in retrolenticular part of internal capsule on FA skeleton (left)	1.01014	0.969321	1.05199	0.629	1	0.759
bl_25126	Mean MD in anterior corona radiata on FA skeleton (right)	1.08624	1.0415	1.1323	0.000103	0.0264848	0.0015
bl_25127	Mean MD in anterior corona radiata on FA skeleton (left)	1.08512	1.03938	1.13233	0.000185	0.0474881	0.0019
bl_25128	Mean MD in superior corona radiata on FA skeleton (right)	1.08035	1.036	1.12567	0.000263	0.0674918	0.00232
bl_25129	Mean MD in superior corona radiata on FA skeleton (left)	1.08885	1.04377	1.135	6.81e-05	0.017503	0.00109
bl_25130	Mean MD in posterior corona radiata on FA skeleton (right)	1.05109	1.00776	1.09513	0.0188	1	0.0657
bl_25131	Mean MD in posterior corona radiata on FA skeleton (left)	1.07257	1.02946	1.11635	0.000698	0.179483	0.00513
bl_25132	Mean MD in posterior thalamic radiation on FA skeleton (right)	1.02938	0.986855	1.0734	0.177	1	0.31
bl_25133	Mean MD in posterior thalamic radiation on FA skeleton (left)	1.027	0.984292	1.07106	0.217	1	0.357
bl_25134	Mean MD in sagittal stratum on FA skeleton (right)	1.01627	0.975428	1.05884	0.441	1	0.596
bl_25135	Mean MD in sagittal stratum on FA skeleton (left)	1.03348	0.991467	1.07713	0.119	1	0.25
bl_25136	Mean MD in external capsule on FA skeleton (right)	1.04999	1.00649	1.09463	0.0228	1	0.0731
bl_25137	Mean MD in external capsule on FA skeleton (left)	1.05785	1.01399	1.10291	0.00873	1	0.0363
bl_25138	Mean MD in cingulum cingulate gyrus on FA skeleton (right)	1.01795	0.977717	1.05978	0.387	1	0.537
bl_25139	Mean MD in cingulum cingulate gyrus on FA skeleton (left)	1.03093	0.990109	1.07337	0.139	1	0.272
bl_25140	Mean MD in cingulum hippocampus on FA skeleton (right)	0.984822	0.945452	1.02529	0.461	1	0.612
bl_25141	Mean MD in cingulum hippocampus on FA skeleton (left)	1.0043	0.96446	1.04544	0.835	1	0.898
bl_25142	Mean MD in fornix cres+stria terminalis on FA skeleton (right)	1.06626	1.02156	1.11208	0.00306	0.785441	0.0157
bl_25143	Mean MD in fornix cres+stria terminalis on FA skeleton (left)	1.0596	1.01635	1.10362	0.00588	1	0.0259
bl_25144	Mean MD in superior longitudinal fasciculus on FA skeleton (right)	1.03802	0.995668	1.0816	0.0772	1	0.185
bl_25145	Mean MD in superior longitudinal fasciculus on FA skeleton (left)	1.05617	1.01355	1.09988	0.00877	1	0.0363
bl_25146	Mean MD in superior fronto-occipital fasciculus on FA skeleton (right)	1.10482	1.0603	1.15001	1.48e-06	0.000381592	5.45e-05
bl_25147	Mean MD in superior fronto-occipital fasciculus on FA skeleton (left)	1.09871	1.05345	1.14477	8.97e-06	0.00230643	0.00021
bl_25148	Mean MD in uncinate fasciculus on FA skeleton (right)	1.0029	0.962522	1.04423	0.889	1	0.925
bl_25149	Mean MD in uncinate fasciculus on FA skeleton (left)	0.986376	0.946964	1.02737	0.51	1	0.659
bl_25150	Mean MD in tapetum on FA skeleton (right)	1.05883	1.0152	1.10376	0.00737	1	0.0316
bl_25151	Mean MD in tapetum on FA skeleton (left)	1.06739	1.02484	1.11108	0.00156	0.400147	0.00909
SelfRepDep
feature	region_name	odds_ratio	lower_CI	upper_CI	p_value uncorrected	bonferroni p-value	fdr_p_value
bl_25056	Mean MD in middle cerebellar peduncle on FA skeleton	1.07402	1.02371	1.12654	0.0034582	0.888758	0.0153234
bl_25057	Mean MD in pontine crossing tract on FA skeleton	1.00486	0.958178	1.05315	0.840774	1	0.907895
bl_25058	Mean MD in genu of corpus callosum on FA skeleton	1.13163	1.07473	1.19102	2.37877e-06	0.000611344	4.07563e-05
bl_25059	Mean MD in body of corpus callosum on FA skeleton	1.1291	1.07369	1.18688	2.04788e-06	0.000526305	3.75933e-05
bl_25060	Mean MD in splenium of corpus callosum on FA skeleton	1.08983	1.03801	1.1427	0.000439386	0.112922	0.00332201
bl_25061	Mean MD in fornix on FA skeleton	0.985112	0.929507	1.04304	0.609864	1	0.787613
bl_25062	Mean MD in corticospinal tract on FA skeleton (right)	1.01064	0.9642	1.05869	0.657213	1	0.813851
bl_25063	Mean MD in corticospinal tract on FA skeleton (left)	1.0049	0.958917	1.05248	0.836982	1	0.907895
bl_25064	Mean MD in medial lemniscus on FA skeleton (right)	1.07056	1.02384	1.11752	0.00225351	0.579153	0.0111375
bl_25065	Mean MD in medial lemniscus on FA skeleton (left)	1.07499	1.02799	1.12277	0.00130489	0.335357	0.00713526
bl_25066	Mean MD in inferior cerebellar peduncle on FA skeleton (right)	1.07819	1.03047	1.12785	0.000890435	0.228842	0.00525052
bl_25067	Mean MD in inferior cerebellar peduncle on FA skeleton (left)	1.06602	1.01878	1.11305	0.00403887	1	0.016476
bl_25068	Mean MD in superior cerebellar peduncle on FA skeleton (right)	1.15103	1.09785	1.20638	4.93301e-09	1.26778e-06	2.53557e-07
bl_25069	Mean MD in superior cerebellar peduncle on FA skeleton (left)	1.15278	1.10126	1.20608	8.30956e-10	2.13556e-07	5.33889e-08
bl_25070	Mean MD in cerebral peduncle on FA skeleton (right)	1.06194	1.01197	1.11438	0.0145874	1	0.0513554
bl_25071	Mean MD in cerebral peduncle on FA skeleton (left)	0.977445	0.932713	1.02471	0.34248	1	0.525516
bl_25072	Mean MD in anterior limb of internal capsule on FA skeleton (right)	1.15255	1.09646	1.21071	1.95631e-08	5.02773e-06	8.37954e-07
bl_25073	Mean MD in anterior limb of internal capsule on FA skeleton (left)	1.19162	1.13448	1.25056	1.70207e-12	4.37431e-10	4.37431e-10
bl_25074	Mean MD in posterior limb of internal capsule on FA skeleton (right)	1.08133	1.02944	1.13518	0.00172013	0.442074	0.00866811
bl_25075	Mean MD in posterior limb of internal capsule on FA skeleton (left)	1.17879	1.12225	1.23833	5.7307e-11	1.47279e-08	4.9093e-09
bl_25076	Mean MD in retrolenticular part of internal capsule on FA skeleton (right)	1.07446	1.02306	1.12796	0.00392894	1	0.0162861
bl_25077	Mean MD in retrolenticular part of internal capsule on FA skeleton (left)	1.0854	1.03499	1.13715	0.000607503	0.156128	0.0039032
bl_25078	Mean MD in anterior corona radiata on FA skeleton (right)	1.08653	1.03225	1.14331	0.0014331	0.368307	0.00767306
bl_25079	Mean MD in anterior corona radiata on FA skeleton (left)	1.1046	1.04807	1.16333	0.000185773	0.0477437	0.00159146
bl_25080	Mean MD in superior corona radiata on FA skeleton (right)	1.10701	1.05194	1.16349	7.6874e-05	0.0197566	0.000898028
bl_25081	Mean MD in superior corona radiata on FA skeleton (left)	1.13798	1.08145	1.19613	4.95898e-07	0.000127446	1.41606e-05
bl_25082	Mean MD in posterior corona radiata on FA skeleton (right)	1.0413	0.987802	1.09584	0.126382	1	0.30193
bl_25083	Mean MD in posterior corona radiata on FA skeleton (left)	1.05968	1.00627	1.11411	0.0255778	1	0.0832087
bl_25084	Mean MD in posterior thalamic radiation on FA skeleton (right)	1.08685	1.03307	1.14265	0.0012026	0.309069	0.00671888
bl_25085	Mean MD in posterior thalamic radiation on FA skeleton (left)	1.11405	1.05932	1.17062	2.25907e-05	0.0058058	0.00029029
bl_25086	Mean MD in sagittal stratum on FA skeleton (right)	1.10506	1.05203	1.16043	6.52784e-05	0.0167766	0.000798884
bl_25087	Mean MD in sagittal stratum on FA skeleton (left)	1.12736	1.07337	1.18345	1.48638e-06	0.000381998	3.18332e-05
bl_25088	Mean MD in external capsule on FA skeleton (right)	1.12226	1.06757	1.17872	4.95367e-06	0.00127309	7.07274e-05
bl_25089	Mean MD in external capsule on FA skeleton (left)	1.17908	1.1222	1.23774	4.35045e-11	1.11807e-08	4.9093e-09
bl_25090	Mean MD in cingulum cingulate gyrus on FA skeleton (right)	1.02611	0.97816	1.07631	0.290826	1	0.478796
bl_25091	Mean MD in cingulum cingulate gyrus on FA skeleton (left)	1.02588	0.977603	1.07645	0.298481	1	0.485503
bl_25092	Mean MD in cingulum hippocampus on FA skeleton (right)	1.08128	1.03341	1.13025	0.000544075	0.139827	0.00367967
bl_25093	Mean MD in cingulum hippocampus on FA skeleton (left)	1.11974	1.06925	1.17177	1.20348e-06	0.000309294	2.81177e-05
bl_25094	Mean MD in fornix cres+stria terminalis on FA skeleton (right)	1.09527	1.03918	1.15301	0.000598841	0.153902	0.0039032
bl_25095	Mean MD in fornix cres+stria terminalis on FA skeleton (left)	1.0953	1.04081	1.15088	0.000385556	0.0990878	0.00309649
bl_25096	Mean MD in superior longitudinal fasciculus on FA skeleton (right)	1.06561	1.01369	1.1193	0.011946	1	0.0440806
bl_25097	Mean MD in superior longitudinal fasciculus on FA skeleton (left)	1.09846	1.0457	1.15279	0.000159217	0.0409188	0.00141099
bl_25098	Mean MD in superior fronto-occipital fasciculus on FA skeleton (right)	1.07852	1.02235	1.13566	0.0048043	1	0.0192923
bl_25099	Mean MD in superior fronto-occipital fasciculus on FA skeleton (left)	1.07793	1.0206	1.13644	0.00620228	1	0.0241513
bl_25100	Mean MD in uncinate fasciculus on FA skeleton (right)	1.0876	1.03795	1.14037	0.000472008	0.121306	0.00336961
bl_25101	Mean MD in uncinate fasciculus on FA skeleton (left)	1.11641	1.06484	1.16964	4.1819e-06	0.00107475	6.32204e-05
bl_25102	Mean MD in tapetum on FA skeleton (right)	1.01774	0.965522	1.07188	0.509541	1	0.704043
bl_25103	Mean MD in tapetum on FA skeleton (left)	1.04312	0.991574	1.09642	0.0997214	1	0.248819
DepAll
feature	region_name	odds_ratio	lower_CI	upper_CI	p_value uncorrected	bonferroni p-value	fdr_p_value
bl_25104	Mean MD in middle cerebellar peduncle on FA skeleton	0.951119	0.901709	1.00295	0.064832	1	0.333116
bl_25105	Mean MD in pontine crossing tract on FA skeleton	0.954926	0.905099	1.00699	0.0900346	1	0.385812
bl_25106	Mean MD in genu of corpus callosum on FA skeleton	1.06137	1.00203	1.12398	0.0420165	1	0.245415
bl_25107	Mean MD in body of corpus callosum on FA skeleton	1.04933	0.992293	1.10954	0.0909572	1	0.385812
bl_25108	Mean MD in splenium of corpus callosum on FA skeleton	0.98967	0.934825	1.04585	0.71694	1	0.886971
bl_25109	Mean MD in fornix on FA skeleton	1.06549	1.00148	1.13303	0.0438644	1	0.24718
bl_25110	Mean MD in corticospinal tract on FA skeleton (right)	0.953106	0.903768	1.00459	0.0749756	1	0.350341
bl_25111	Mean MD in corticospinal tract on FA skeleton (left)	0.969031	0.919321	1.0209	0.239153	1	0.659636
bl_25112	Mean MD in medial lemniscus on FA skeleton (right)	0.968777	0.918034	1.02131	0.243437	1	0.659636
bl_25113	Mean MD in medial lemniscus on FA skeleton (left)	0.98843	0.937082	1.04138	0.665439	1	0.886971
bl_25114	Mean MD in inferior cerebellar peduncle on FA skeleton (right)	0.978054	0.926194	1.03227	0.422338	1	0.788618
bl_25115	Mean MD in inferior cerebellar peduncle on FA skeleton (left)	0.988478	0.935301	1.04288	0.676336	1	0.886971
bl_25116	Mean MD in superior cerebellar peduncle on FA skeleton (right)	1.03232	0.97909	1.08829	0.238277	1	0.659636
bl_25117	Mean MD in superior cerebellar peduncle on FA skeleton (left)	1.00093	0.948664	1.05559	0.972671	1	0.999989
bl_25118	Mean MD in cerebral peduncle on FA skeleton (right)	0.935889	0.887604	0.986577	0.0139915	1	0.1117
bl_25119	Mean MD in cerebral peduncle on FA skeleton (left)	0.93986	0.891426	0.990299	0.0207825	1	0.144354
bl_25120	Mean MD in anterior limb of internal capsule on FA skeleton (right)	1.03758	0.980294	1.09763	0.20019	1	0.63517
bl_25121	Mean MD in anterior limb of internal capsule on FA skeleton (left)	1.03937	0.981765	1.0997	0.181913	1	0.591793
bl_25122	Mean MD in posterior limb of internal capsule on FA skeleton (right)	1.00618	0.953233	1.06233	0.823455	1	0.949004
bl_25123	Mean MD in posterior limb of internal capsule on FA skeleton (left)	1.02229	0.968974	1.07896	0.421133	1	0.788618
bl_25124	Mean MD in retrolenticular part of internal capsule on FA skeleton (right)	1.01262	0.95935	1.06864	0.648556	1	0.886971
bl_25125	Mean MD in retrolenticular part of internal capsule on FA skeleton (left)	1.03212	0.97741	1.08964	0.254101	1	0.659636
bl_25126	Mean MD in anterior corona radiata on FA skeleton (right)	1.07206	1.0127	1.13562	0.0171424	1	0.125874
bl_25127	Mean MD in anterior corona radiata on FA skeleton (left)	1.08003	1.01906	1.14433	0.00922027	1	0.0877633
bl_25128	Mean MD in superior corona radiata on FA skeleton (right)	1.07995	1.02038	1.14251	0.0076186	1	0.0815825
bl_25129	Mean MD in superior corona radiata on FA skeleton (left)	1.08327	1.02272	1.14687	0.00618013	1	0.0721952
bl_25130	Mean MD in posterior corona radiata on FA skeleton (right)	1.04911	0.991355	1.1093	0.094268	1	0.385812
bl_25131	Mean MD in posterior corona radiata on FA skeleton (left)	1.0567	0.999311	1.11654	0.0510126	1	0.278941
bl_25132	Mean MD in posterior thalamic radiation on FA skeleton (right)	1.05296	0.996106	1.11265	0.067373	1	0.333116
bl_25133	Mean MD in posterior thalamic radiation on FA skeleton (left)	1.08731	1.02847	1.14908	0.00306216	0.786976	0.04951
bl_25134	Mean MD in sagittal stratum on FA skeleton (right)	1.01259	0.959415	1.06847	0.648663	1	0.886971
bl_25135	Mean MD in sagittal stratum on FA skeleton (left)	1.01329	0.959255	1.07011	0.635971	1	0.886971
bl_25136	Mean MD in external capsule on FA skeleton (right)	1.01443	0.958485	1.07299	0.61841	1	0.886971
bl_25137	Mean MD in external capsule on FA skeleton (left)	1.02897	0.972101	1.08857	0.322364	1	0.753159
bl_25138	Mean MD in cingulum cingulate gyrus on FA skeleton (right)	1.00572	0.953705	1.06055	0.833068	1	0.951549
bl_25139	Mean MD in cingulum cingulate gyrus on FA skeleton (left)	0.981652	0.930553	1.03546	0.49672	1	0.823594
bl_25140	Mean MD in cingulum hippocampus on FA skeleton (right)	0.95838	0.908044	1.011	0.120819	1	0.453357
bl_25141	Mean MD in cingulum hippocampus on FA skeleton (left)	0.966261	0.915592	1.01939	0.21021	1	0.641407
bl_25142	Mean MD in fornix cres+stria terminalis on FA skeleton (right)	1.02205	0.963733	1.0828	0.462755	1	0.802905
bl_25143	Mean MD in fornix cres+stria terminalis on FA skeleton (left)	1.02208	0.964907	1.08129	0.45187	1	0.8009
bl_25144	Mean MD in superior longitudinal fasciculus on FA skeleton (right)	1.02831	0.972934	1.08642	0.321133	1	0.753159
bl_25145	Mean MD in superior longitudinal fasciculus on FA skeleton (left)	1.05129	0.994848	1.11042	0.0743086	1	0.350341
bl_25146	Mean MD in superior fronto-occipital fasciculus on FA skeleton (right)	1.0499	0.990033	1.11197	0.0998926	1	0.39496
bl_25147	Mean MD in superior fronto-occipital fasciculus on FA skeleton (left)	1.02961	0.969304	1.09233	0.338048	1	0.762242
bl_25148	Mean MD in uncinate fasciculus on FA skeleton (right)	1.00421	0.951815	1.0584	0.875466	1	0.954633
bl_25149	Mean MD in uncinate fasciculus on FA skeleton (left)	0.979339	0.927698	1.03333	0.447958	1	0.799481
bl_25150	Mean MD in tapetum on FA skeleton (right)	1.0375	0.980687	1.09701	0.19784	1	0.63517
bl_25151	Mean MD in tapetum on FA skeleton (left)	1.06506	1.00879	1.12384	0.0220794	1	0.149327
ICD10Dep
feature	region_name	odds_ratio	lower_CI	upper_CI	p_value uncorrected	bonferroni p-value	fdr_p_value
bl_25104	Mean MD in middle cerebellar peduncle on FA skeleton	1.01486	0.922612	1.11854	0.766	1	0.886035
bl_25105	Mean MD in pontine crossing tract on FA skeleton	0.921555	0.833541	1.01646	0.107	1	0.304718
bl_25106	Mean MD in genu of corpus callosum on FA skeleton	1.28209	1.15928	1.41402	9.32e-07	0.000239482	0.000119741
bl_25107	Mean MD in body of corpus callosum on FA skeleton	1.247	1.12919	1.37321	9.75e-06	0.00250612	0.00062321
bl_25108	Mean MD in splenium of corpus callosum on FA skeleton	1.13655	1.03881	1.23424	0.00297	0.764027	0.0234282
bl_25109	Mean MD in fornix on FA skeleton	1.04801	0.930743	1.17488	0.43	1	0.666232
bl_25110	Mean MD in corticospinal tract on FA skeleton (right)	0.970547	0.880004	1.06767	0.545	1	0.747406
bl_25111	Mean MD in corticospinal tract on FA skeleton (left)	0.914564	0.828573	1.00791	0.0743	1	0.232064
bl_25112	Mean MD in medial lemniscus on FA skeleton (right)	1.00683	0.912817	1.10384	0.889	1	0.93775
bl_25113	Mean MD in medial lemniscus on FA skeleton (left)	1.03722	0.943411	1.13532	0.44	1	0.669859
bl_25114	Mean MD in inferior cerebellar peduncle on FA skeleton (right)	0.966829	0.876101	1.06921	0.521	1	0.731327
bl_25115	Mean MD in inferior cerebellar peduncle on FA skeleton (left)	0.990161	0.889953	1.08968	0.856	1	0.931831
bl_25116	Mean MD in superior cerebellar peduncle on FA skeleton (right)	1.03905	0.942315	1.14547	0.444	1	0.671662
bl_25117	Mean MD in superior cerebellar peduncle on FA skeleton (left)	1.07537	0.975228	1.17988	0.138	1	0.349921
bl_25118	Mean MD in cerebral peduncle on FA skeleton (right)	0.997423	0.908504	1.0998	0.958	1	0.983367
bl_25119	Mean MD in cerebral peduncle on FA skeleton (left)	0.971953	0.888532	1.06872	0.55	1	0.748203
bl_25120	Mean MD in anterior limb of internal capsule on FA skeleton (right)	1.18706	1.07703	1.30245	0.000377	0.0968548	0.00461213
bl_25121	Mean MD in anterior limb of internal capsule on FA skeleton (left)	1.20435	1.08936	1.32473	0.000195	0.0501581	0.00285531
bl_25122	Mean MD in posterior limb of internal capsule on FA skeleton (right)	1.13828	1.03199	1.24799	0.00739	1	0.0403823
bl_25123	Mean MD in posterior limb of internal capsule on FA skeleton (left)	1.19728	1.08384	1.32049	0.000344	0.0883473	0.00441737
bl_25124	Mean MD in retrolenticular part of internal capsule on FA skeleton (right)	1.03647	0.937853	1.14547	0.485	1	0.699707
bl_25125	Mean MD in retrolenticular part of internal capsule on FA skeleton (left)	1.06886	0.968029	1.16653	0.166	1	0.391418
bl_25126	Mean MD in anterior corona radiata on FA skeleton (right)	1.17808	1.07439	1.29149	0.000403	0.103519	0.00470542
bl_25127	Mean MD in anterior corona radiata on FA skeleton (left)	1.21384	1.09489	1.34031	0.000172	0.0443202	0.00285531
bl_25128	Mean MD in superior corona radiata on FA skeleton (right)	1.21267	1.10202	1.32503	4.06e-05	0.0104415	0.00118237
bl_25129	Mean MD in superior corona radiata on FA skeleton (left)	1.19682	1.08298	1.31427	0.000273	0.0701265	0.00369087
bl_25130	Mean MD in posterior corona radiata on FA skeleton (right)	1.11941	1.00981	1.23182	0.026	1	0.106262
bl_25131	Mean MD in posterior corona radiata on FA skeleton (left)	1.10299	0.994682	1.21338	0.0531	1	0.179632
bl_25132	Mean MD in posterior thalamic radiation on FA skeleton (right)	1.12808	1.01844	1.2444	0.0185	1	0.0807733
bl_25133	Mean MD in posterior thalamic radiation on FA skeleton (left)	1.09608	0.986667	1.21259	0.0818	1	0.244466
bl_25134	Mean MD in sagittal stratum on FA skeleton (right)	1.10186	0.996612	1.21613	0.0566	1	0.189001
bl_25135	Mean MD in sagittal stratum on FA skeleton (left)	1.0835	0.978806	1.19597	0.118	1	0.319552
bl_25136	Mean MD in external capsule on FA skeleton (right)	1.153	1.04336	1.26604	0.00388	0.99676	0.0272271
bl_25137	Mean MD in external capsule on FA skeleton (left)	1.16144	1.04712	1.28174	0.00374	0.961988	0.0272271
bl_25138	Mean MD in cingulum cingulate gyrus on FA skeleton (right)	1.18624	1.07746	1.3034	0.000441	0.113374	0.00492933
bl_25139	Mean MD in cingulum cingulate gyrus on FA skeleton (left)	1.14662	1.03944	1.26377	0.00607	1	0.0371435
bl_25140	Mean MD in cingulum hippocampus on FA skeleton (right)	1.02196	0.924317	1.11353	0.66	1	0.814548
bl_25141	Mean MD in cingulum hippocampus on FA skeleton (left)	1.06188	0.963095	1.16031	0.211	1	0.459746
bl_25142	Mean MD in fornix cres+stria terminalis on FA skeleton (right)	1.11565	1.00059	1.23648	0.0429	1	0.153219
bl_25143	Mean MD in fornix cres+stria terminalis on FA skeleton (left)	1.16123	1.05109	1.27252	0.00218	0.559187	0.0192823
bl_25144	Mean MD in superior longitudinal fasciculus on FA skeleton (right)	1.1589	1.05028	1.27304	0.00266	0.683837	0.0223429
bl_25145	Mean MD in superior longitudinal fasciculus on FA skeleton (left)	1.13928	1.03214	1.25046	0.00776	1	0.0415464
bl_25146	Mean MD in superior fronto-occipital fasciculus on FA skeleton (right)	1.15215	1.03962	1.26498	0.00462	1	0.0299393
bl_25147	Mean MD in superior fronto-occipital fasciculus on FA skeleton (left)	1.12246	1.00542	1.24289	0.0326	1	0.125186
bl_25148	Mean MD in uncinate fasciculus on FA skeleton (right)	1.10009	1.01335	1.19061	0.0159	1	0.0729666
bl_25149	Mean MD in uncinate fasciculus on FA skeleton (left)	1.04426	0.945058	1.15111	0.393	1	0.640826
bl_25150	Mean MD in tapetum on FA skeleton (right)	1.08055	0.971343	1.19726	0.146	1	0.362013
bl_25151	Mean MD in tapetum on FA skeleton (left)	1.04606	0.941982	1.15645	0.39	1	0.640826
ICD10Dep_exclpsych
feature	region_name	odds_ratio	lower_CI	upper_CI	p_value uncorrected	bonferroni p-value	fdr_p_value
bl_25104	Mean MD in middle cerebellar peduncle on FA skeleton	0.988221	0.896355	1.09388	0.817	1	0.933546
bl_25105	Mean MD in pontine crossing tract on FA skeleton	0.910619	0.819294	1.0096	0.0791	1	0.269333
bl_25106	Mean MD in genu of corpus callosum on FA skeleton	1.2446	1.11873	1.38033	4.46e-05	0.0114555	0.0054352
bl_25107	Mean MD in body of corpus callosum on FA skeleton	1.21474	1.09345	1.34554	0.000238	0.0612024	0.00612024
bl_25108	Mean MD in splenium of corpus callosum on FA skeleton	1.11413	1.00944	1.21524	0.0211	1	0.112725
bl_25109	Mean MD in fornix on FA skeleton	1.01619	0.89575	1.14713	0.799	1	0.933546
bl_25110	Mean MD in corticospinal tract on FA skeleton (right)	0.964862	0.870553	1.06651	0.49	1	0.787251
bl_25111	Mean MD in corticospinal tract on FA skeleton (left)	0.898591	0.809961	0.995437	0.0423	1	0.178391
bl_25112	Mean MD in medial lemniscus on FA skeleton (right)	1.00122	0.903102	1.10293	0.981	1	0.988841
bl_25113	Mean MD in medial lemniscus on FA skeleton (left)	1.02923	0.931676	1.13163	0.563	1	0.847923
bl_25114	Mean MD in inferior cerebellar peduncle on FA skeleton (right)	0.954434	0.862817	1.06145	0.39	1	0.745274
bl_25115	Mean MD in inferior cerebellar peduncle on FA skeleton (left)	0.9782	0.875996	1.08403	0.7	1	0.906696
bl_25116	Mean MD in superior cerebellar peduncle on FA skeleton (right)	1.01531	0.917069	1.12517	0.772	1	0.91912
bl_25117	Mean MD in superior cerebellar peduncle on FA skeleton (left)	1.07029	0.965373	1.18361	0.194	1	0.49449
bl_25118	Mean MD in cerebral peduncle on FA skeleton (right)	0.976759	0.888456	1.08106	0.642	1	0.877232
bl_25119	Mean MD in cerebral peduncle on FA skeleton (left)	0.984256	0.895178	1.08743	0.753	1	0.91228
bl_25120	Mean MD in anterior limb of internal capsule on FA skeleton (right)	1.15293	1.03845	1.27171	0.00573	1	0.0526213
bl_25121	Mean MD in anterior limb of internal capsule on FA skeleton (left)	1.18835	1.06906	1.31359	0.00103	0.264883	0.0140715
bl_25122	Mean MD in posterior limb of internal capsule on FA skeleton (right)	1.13778	1.02118	1.26713	0.0193	1	0.110299
bl_25123	Mean MD in posterior limb of internal capsule on FA skeleton (left)	1.17334	1.05649	1.3007	0.00257	0.661705	0.0277905
bl_25124	Mean MD in retrolenticular part of internal capsule on FA skeleton (right)	1.02543	0.923957	1.13875	0.64	1	0.877232
bl_25125	Mean MD in retrolenticular part of internal capsule on FA skeleton (left)	1.04904	0.943731	1.16667	0.379	1	0.732585
bl_25126	Mean MD in anterior corona radiata on FA skeleton (right)	1.16332	1.05612	1.27842	0.00156	0.400361	0.0190648
bl_25127	Mean MD in anterior corona radiata on FA skeleton (left)	1.1975	1.0742	1.32907	0.000905	0.232707	0.0137978
bl_25128	Mean MD in superior corona radiata on FA skeleton (right)	1.21331	1.09764	1.33106	8.39e-05	0.0215548	0.0054352
bl_25129	Mean MD in superior corona radiata on FA skeleton (left)	1.18017	1.06189	1.30242	0.00147	0.377372	0.0188686
bl_25130	Mean MD in posterior corona radiata on FA skeleton (right)	1.1019	0.987843	1.21901	0.0704	1	0.247904
bl_25131	Mean MD in posterior corona radiata on FA skeleton (left)	1.08962	0.976776	1.20481	0.109	1	0.333027
bl_25132	Mean MD in posterior thalamic radiation on FA skeleton (right)	1.11364	1.00003	1.2346	0.0457	1	0.18845
bl_25133	Mean MD in posterior thalamic radiation on FA skeleton (left)	1.09012	0.976357	1.21169	0.118	1	0.350695
bl_25134	Mean MD in sagittal stratum on FA skeleton (right)	1.08478	0.976213	1.2035	0.129	1	0.375436
bl_25135	Mean MD in sagittal stratum on FA skeleton (left)	1.06415	0.956331	1.1825	0.253	1	0.60501
bl_25136	Mean MD in external capsule on FA skeleton (right)	1.13091	1.01656	1.2488	0.0192	1	0.110299
bl_25137	Mean MD in external capsule on FA skeleton (left)	1.13064	1.01289	1.25533	0.0252	1	0.128628
bl_25138	Mean MD in cingulum cingulate gyrus on FA skeleton (right)	1.14377	1.03234	1.26607	0.0099	1	0.0727104
bl_25139	Mean MD in cingulum cingulate gyrus on FA skeleton (left)	1.10839	0.999628	1.22806	0.05	1	0.197761
bl_25140	Mean MD in cingulum hippocampus on FA skeleton (right)	1.00227	0.901691	1.10145	0.966	1	0.981878
bl_25141	Mean MD in cingulum hippocampus on FA skeleton (left)	1.0468	0.944147	1.15153	0.374	1	0.728864
bl_25142	Mean MD in fornix cres+stria terminalis on FA skeleton (right)	1.08575	0.966487	1.21219	0.155	1	0.429152
bl_25143	Mean MD in fornix cres+stria terminalis on FA skeleton (left)	1.14341	1.02699	1.26286	0.0111	1	0.0771977
bl_25144	Mean MD in superior longitudinal fasciculus on FA skeleton (right)	1.1295	1.01716	1.24815	0.0197	1	0.110299
bl_25145	Mean MD in superior longitudinal fasciculus on FA skeleton (left)	1.115	1.00375	1.23118	0.0368	1	0.167323
bl_25146	Mean MD in superior fronto-occipital fasciculus on FA skeleton (right)	1.14079	1.02373	1.25794	0.0121	1	0.0799385
bl_25147	Mean MD in superior fronto-occipital fasciculus on FA skeleton (left)	1.11898	0.997375	1.24419	0.0462	1	0.18845
bl_25148	Mean MD in uncinate fasciculus on FA skeleton (right)	1.10594	1.01616	1.20181	0.0137	1	0.0880855
bl_25149	Mean MD in uncinate fasciculus on FA skeleton (left)	1.01855	0.918509	1.13094	0.73	1	0.910323
bl_25150	Mean MD in tapetum on FA skeleton (right)	1.07509	0.961663	1.19664	0.194	1	0.49449
bl_25151	Mean MD in tapetum on FA skeleton (left)	1.04382	0.935494	1.1591	0.433	1	0.77324
LifetimeMDD
feature	region_name	odds_ratio	lower_CI	upper_CI	p_value uncorrected	bonferroni p-value	fdr_p_value
bl_25104	Mean MD in middle cerebellar peduncle on FA skeleton	0.94431	0.904321	0.986145	0.00951	1	0.0784251
bl_25105	Mean MD in pontine crossing tract on FA skeleton	0.908364	0.869316	0.94884	1.67e-05	0.00430219	0.00143406
bl_25106	Mean MD in genu of corpus callosum on FA skeleton	1.04584	0.997015	1.09684	0.0656	1	0.247841
bl_25107	Mean MD in body of corpus callosum on FA skeleton	1.04006	0.992972	1.08922	0.0961	1	0.304812
bl_25108	Mean MD in splenium of corpus callosum on FA skeleton	1.00702	0.960839	1.05438	0.768	1	0.871178
bl_25109	Mean MD in fornix on FA skeleton	1.03628	0.983743	1.09115	0.177	1	0.44043
bl_25110	Mean MD in corticospinal tract on FA skeleton (right)	0.944151	0.904461	0.985251	0.00845	1	0.0784251
bl_25111	Mean MD in corticospinal tract on FA skeleton (left)	0.943862	0.904221	0.984907	0.00805	1	0.0784251
bl_25112	Mean MD in medial lemniscus on FA skeleton (right)	0.947598	0.906825	0.989596	0.0157	1	0.101132
bl_25113	Mean MD in medial lemniscus on FA skeleton (left)	0.933538	0.893098	0.975229	0.00219	0.562004	0.0312224
bl_25114	Mean MD in inferior cerebellar peduncle on FA skeleton (right)	0.943629	0.902214	0.987012	0.0113	1	0.0847334
bl_25115	Mean MD in inferior cerebellar peduncle on FA skeleton (left)	0.986104	0.942022	1.03161	0.546	1	0.784226
bl_25116	Mean MD in superior cerebellar peduncle on FA skeleton (right)	1.01067	0.967508	1.05573	0.633	1	0.818116
bl_25117	Mean MD in superior cerebellar peduncle on FA skeleton (left)	1.00803	0.964657	1.05308	0.721	1	0.856656
bl_25118	Mean MD in cerebral peduncle on FA skeleton (right)	0.96957	0.9287	1.01245	0.161	1	0.413073
bl_25119	Mean MD in cerebral peduncle on FA skeleton (left)	0.926915	0.888323	0.967221	0.000468	0.120316	0.0100263
bl_25120	Mean MD in anterior limb of internal capsule on FA skeleton (right)	1.09641	1.04607	1.14888	0.000118	0.0303818	0.00379772
bl_25121	Mean MD in anterior limb of internal capsule on FA skeleton (left)	1.10221	1.0518	1.15455	4.25e-05	0.0109106	0.00218211
bl_25122	Mean MD in posterior limb of internal capsule on FA skeleton (right)	1.05186	1.006	1.09984	0.0262	1	0.137595
bl_25123	Mean MD in posterior limb of internal capsule on FA skeleton (left)	1.06295	1.01741	1.11072	0.00637	1	0.0720877
bl_25124	Mean MD in retrolenticular part of internal capsule on FA skeleton (right)	1.01961	0.974967	1.06605	0.394	1	0.684042
bl_25125	Mean MD in retrolenticular part of internal capsule on FA skeleton (left)	1.03073	0.985695	1.07755	0.183	1	0.447679
bl_25126	Mean MD in anterior corona radiata on FA skeleton (right)	1.05453	1.00542	1.10623	0.0293	1	0.14746
bl_25127	Mean MD in anterior corona radiata on FA skeleton (left)	1.07593	1.0251	1.12896	0.00295	0.758273	0.039555
bl_25128	Mean MD in superior corona radiata on FA skeleton (right)	1.10604	1.05496	1.15914	2.71e-05	0.00696232	0.00174058
bl_25129	Mean MD in superior corona radiata on FA skeleton (left)	1.11816	1.06612	1.17227	3.95e-06	0.00101523	0.000507616
bl_25130	Mean MD in posterior corona radiata on FA skeleton (right)	1.02407	0.975117	1.07463	0.337	1	0.62069
bl_25131	Mean MD in posterior corona radiata on FA skeleton (left)	1.02382	0.975399	1.07372	0.336	1	0.62069
bl_25132	Mean MD in posterior thalamic radiation on FA skeleton (right)	1.01349	0.966572	1.06245	0.579	1	0.80862
bl_25133	Mean MD in posterior thalamic radiation on FA skeleton (left)	1.03147	0.98371	1.08109	0.198	1	0.471475
bl_25134	Mean MD in sagittal stratum on FA skeleton (right)	1.00213	0.957906	1.04835	0.926	1	0.965639
bl_25135	Mean MD in sagittal stratum on FA skeleton (left)	0.994354	0.950158	1.04058	0.807	1	0.890304
bl_25136	Mean MD in external capsule on FA skeleton (right)	1.04526	0.99702	1.09528	0.0648	1	0.247841
bl_25137	Mean MD in external capsule on FA skeleton (left)	1.05601	1.007	1.10687	0.0238	1	0.130369
bl_25138	Mean MD in cingulum cingulate gyrus on FA skeleton (right)	1.01243	0.96947	1.05724	0.576	1	0.80862
bl_25139	Mean MD in cingulum cingulate gyrus on FA skeleton (left)	1.01352	0.970328	1.05856	0.545	1	0.784226
bl_25140	Mean MD in cingulum hippocampus on FA skeleton (right)	0.966626	0.921928	1.01259	0.157	1	0.40874
bl_25141	Mean MD in cingulum hippocampus on FA skeleton (left)	1.0068	0.962871	1.05208	0.764	1	0.871178
bl_25142	Mean MD in fornix cres+stria terminalis on FA skeleton (right)	1.03189	0.981527	1.08415	0.216	1	0.48238
bl_25143	Mean MD in fornix cres+stria terminalis on FA skeleton (left)	1.05142	1.00168	1.10276	0.0409	1	0.183358
bl_25144	Mean MD in superior longitudinal fasciculus on FA skeleton (right)	1.04117	0.994577	1.08963	0.0831	1	0.288541
bl_25145	Mean MD in superior longitudinal fasciculus on FA skeleton (left)	1.05109	1.00415	1.09971	0.0316	1	0.15334
bl_25146	Mean MD in superior fronto-occipital fasciculus on FA skeleton (right)	1.09642	1.04387	1.15058	0.000207	0.0532899	0.00532899
bl_25147	Mean MD in superior fronto-occipital fasciculus on FA skeleton (left)	1.10511	1.05168	1.16032	6.7e-05	0.0172125	0.00248114
bl_25148	Mean MD in uncinate fasciculus on FA skeleton (right)	1.01376	0.970113	1.05949	0.541	1	0.784226
bl_25149	Mean MD in uncinate fasciculus on FA skeleton (left)	0.988827	0.945739	1.03371	0.621	1	0.813819
bl_25150	Mean MD in tapetum on FA skeleton (right)	1.01128	0.96448	1.05991	0.641	1	0.822927
bl_25151	Mean MD in tapetum on FA skeleton (left)	0.974771	0.930396	1.02077	0.28	1	0.549081
MDDRecur
feature	region_name	odds_ratio	lower_CI	upper_CI	p_value uncorrected	bonferroni p-value	fdr_p_value
bl_25104	Mean MD in middle cerebellar peduncle on FA skeleton	0.92622	0.879024	0.976221	0.00417	1	0.0369913
bl_25105	Mean MD in pontine crossing tract on FA skeleton	0.870202	0.824246	0.918129	4.36e-07	0.000111928	0.00010684
bl_25106	Mean MD in genu of corpus callosum on FA skeleton	1.06033	1.00005	1.12381	0.049	1	0.188049
bl_25107	Mean MD in body of corpus callosum on FA skeleton	1.06159	1.00335	1.12291	0.0374	1	0.171683
bl_25108	Mean MD in splenium of corpus callosum on FA skeleton	1.02221	0.965164	1.08061	0.447	1	0.70429
bl_25109	Mean MD in fornix on FA skeleton	1.03916	0.974492	1.10718	0.238	1	0.505707
bl_25110	Mean MD in corticospinal tract on FA skeleton (right)	0.912644	0.865752	0.961448	0.000631	0.162124	0.0115803
bl_25111	Mean MD in corticospinal tract on FA skeleton (left)	0.895847	0.849414	0.944219	4.62e-05	0.0118618	0.00227184
bl_25112	Mean MD in medial lemniscus on FA skeleton (right)	0.91671	0.868303	0.967036	0.00156	0.401008	0.0235887
bl_25113	Mean MD in medial lemniscus on FA skeleton (left)	0.912832	0.864403	0.963136	0.000954	0.24518	0.0163453
bl_25114	Mean MD in inferior cerebellar peduncle on FA skeleton (right)	0.931017	0.881549	0.983715	0.0106	1	0.0735463
bl_25115	Mean MD in inferior cerebellar peduncle on FA skeleton (left)	0.966469	0.913337	1.02208	0.235	1	0.505707
bl_25116	Mean MD in superior cerebellar peduncle on FA skeleton (right)	1.01521	0.962545	1.07066	0.578	1	0.77382
bl_25117	Mean MD in superior cerebellar peduncle on FA skeleton (left)	1.00636	0.953869	1.06155	0.816	1	0.917862
bl_25118	Mean MD in cerebral peduncle on FA skeleton (right)	0.963969	0.914837	1.01617	0.171	1	0.441045
bl_25119	Mean MD in cerebral peduncle on FA skeleton (left)	0.917616	0.871766	0.966169	0.00104	0.267177	0.0166986
bl_25120	Mean MD in anterior limb of internal capsule on FA skeleton (right)	1.10577	1.04436	1.17022	0.000529	0.135993	0.010461
bl_25121	Mean MD in anterior limb of internal capsule on FA skeleton (left)	1.12417	1.06169	1.18935	5.3e-05	0.013631	0.00227184
bl_25122	Mean MD in posterior limb of internal capsule on FA skeleton (right)	1.07433	1.01755	1.13428	0.00965	1	0.0689247
bl_25123	Mean MD in posterior limb of internal capsule on FA skeleton (left)	1.08369	1.02771	1.14303	0.00304	0.781223	0.0312489
bl_25124	Mean MD in retrolenticular part of internal capsule on FA skeleton (right)	1.01991	0.965509	1.07701	0.48	1	0.724951
bl_25125	Mean MD in retrolenticular part of internal capsule on FA skeleton (left)	1.03824	0.983147	1.09602	0.176	1	0.441045
bl_25126	Mean MD in anterior corona radiata on FA skeleton (right)	1.07498	1.01487	1.13919	0.0141	1	0.0835662
bl_25127	Mean MD in anterior corona radiata on FA skeleton (left)	1.09829	1.03526	1.16456	0.00179	0.460125	0.0242171
bl_25128	Mean MD in superior corona radiata on FA skeleton (right)	1.1393	1.07612	1.20527	6.4e-06	0.00164581	0.000411453
bl_25129	Mean MD in superior corona radiata on FA skeleton (left)	1.15298	1.08844	1.22035	1.06e-06	0.000272544	0.00010684
bl_25130	Mean MD in posterior corona radiata on FA skeleton (right)	1.02591	0.965521	1.08851	0.403	1	0.664307
bl_25131	Mean MD in posterior corona radiata on FA skeleton (left)	1.02634	0.966773	1.08788	0.388	1	0.664307
bl_25132	Mean MD in posterior thalamic radiation on FA skeleton (right)	1.0183	0.960453	1.07915	0.542	1	0.758695
bl_25133	Mean MD in posterior thalamic radiation on FA skeleton (left)	1.02873	0.970095	1.09011	0.341	1	0.635649
bl_25134	Mean MD in sagittal stratum on FA skeleton (right)	1.00963	0.955273	1.06696	0.734	1	0.86229
bl_25135	Mean MD in sagittal stratum on FA skeleton (left)	1.01955	0.964442	1.07764	0.494	1	0.730744
bl_25136	Mean MD in external capsule on FA skeleton (right)	1.06436	1.00478	1.12642	0.0323	1	0.15658
bl_25137	Mean MD in external capsule on FA skeleton (left)	1.07496	1.01409	1.13848	0.0143	1	0.0835662
bl_25138	Mean MD in cingulum cingulate gyrus on FA skeleton (right)	1.02757	0.974886	1.08296	0.311	1	0.586922
bl_25139	Mean MD in cingulum cingulate gyrus on FA skeleton (left)	1.01821	0.965701	1.07343	0.503	1	0.73097
bl_25140	Mean MD in cingulum hippocampus on FA skeleton (right)	0.951341	0.896975	1.00832	0.096	1	0.297206
bl_25141	Mean MD in cingulum hippocampus on FA skeleton (left)	0.999819	0.946244	1.0552	0.995	1	0.995405
bl_25142	Mean MD in fornix cres+stria terminalis on FA skeleton (right)	1.0407	0.977931	1.10618	0.204	1	0.456889
bl_25143	Mean MD in fornix cres+stria terminalis on FA skeleton (left)	1.058	0.996125	1.12201	0.0633	1	0.225939
bl_25144	Mean MD in superior longitudinal fasciculus on FA skeleton (right)	1.05145	0.994305	1.11128	0.077	1	0.260365
bl_25145	Mean MD in superior longitudinal fasciculus on FA skeleton (left)	1.06653	1.00874	1.12672	0.0224	1	0.114781
bl_25146	Mean MD in superior fronto-occipital fasciculus on FA skeleton (right)	1.11786	1.05283	1.18485	0.000214	0.0551219	0.00612465
bl_25147	Mean MD in superior fronto-occipital fasciculus on FA skeleton (left)	1.12401	1.05751	1.19296	0.000142	0.0365769	0.00522527
bl_25148	Mean MD in uncinate fasciculus on FA skeleton (right)	1.01727	0.964424	1.07268	0.524	1	0.74398
bl_25149	Mean MD in uncinate fasciculus on FA skeleton (left)	1.00351	0.950306	1.05931	0.899	1	0.928389
bl_25150	Mean MD in tapetum on FA skeleton (right)	0.995263	0.93854	1.0546	0.873	1	0.920647
bl_25151	Mean MD in tapetum on FA skeleton (left)	0.960801	0.906796	1.01716	0.172	1	0.441045
