## Supplementary Tables for "Mapping heterogeneity in the neuroanatomical correlates of depression": Supplementary Table S2e - Odds ratios across imaging-derived-phenotypes_global_volume.xlsx

### Sheet: global_volume
GPNoDep
feature	region_name	odds_ratio	lower_CI	upper_CI	p_value uncorrected	bonferroni p-value	fdr_p_value
bl_25001	Volume of peripheral cortical grey matter (normalised for head size)	0.970166	0.872723	1.07868	0.575165	1	0.970637
bl_25002	Volume of peripheral cortical grey matter	0.970314	0.819516	1.14949	0.726963	1	0.970637
bl_25003	Volume of ventricular cerebrospinal fluid (normalised for head size)	1.04027	0.943785	1.14332	0.419453	1	0.964064
bl_25004	Volume of ventricular cerebrospinal fluid	1.04593	0.941489	1.15796	0.394785	1	0.964064
bl_25005	Volume of grey matter (normalised for head size)	0.975347	0.873789	1.08901	0.656703	1	0.970637
bl_25006	Volume of grey matter	0.990038	0.822845	1.19217	0.915686	1	0.973355
bl_25007	Volume of white matter (normalised for head size)	0.940796	0.861739	1.02669	0.17188	1	0.964064
bl_25008	Volume of white matter	0.913749	0.758489	1.09987	0.34133	1	0.964064
bl_25009	Volume of brain, grey+white matter (normalised for head size)	0.943069	0.852942	1.04276	0.252752	1	0.964064
bl_25010	Volume of brain, grey+white matter	0.918032	0.728357	1.15697	0.46881	1	0.964064
GPPsy
feature	region_name	odds_ratio	lower_CI	upper_CI	p_value uncorrected	bonferroni p-value	fdr_p_value
bl_25001	Volume of peripheral cortical grey matter (normalised for head size)	1.0045	0.972973	1.03705	0.782782	1	0.890155
bl_25002	Volume of peripheral cortical grey matter	0.982564	0.933642	1.03405	0.499657	1	0.661917
bl_25003	Volume of ventricular cerebrospinal fluid (normalised for head size)	1.02592	0.996198	1.05641	0.0873857	1	0.222358
bl_25004	Volume of ventricular cerebrospinal fluid	1.02662	0.994437	1.0597	0.105163	1	0.245699
bl_25005	Volume of grey matter (normalised for head size)	0.996756	0.964342	1.03027	0.847282	1	0.926602
bl_25006	Volume of grey matter	0.963136	0.910957	1.0183	0.186243	1	0.357197
bl_25007	Volume of white matter (normalised for head size)	1.00435	0.978069	1.03133	0.748223	1	0.878051
bl_25008	Volume of white matter	0.990074	0.935864	1.04737	0.728282	1	0.873634
bl_25009	Volume of brain, grey+white matter (normalised for head size)	1.00132	0.971622	1.03194	0.931365	1	0.965165
bl_25010	Volume of brain, grey+white matter	0.963417	0.899011	1.03237	0.29085	1	0.46214
Psypsy
feature	region_name	odds_ratio	lower_CI	upper_CI	p_value uncorrected	bonferroni p-value	fdr_p_value
bl_25001	Volume of peripheral cortical grey matter (normalised for head size)	0.930771	0.884398	0.979597	0.00594	1	0.0258908
bl_25002	Volume of peripheral cortical grey matter	0.875419	0.806851	0.94987	0.00139	0.358013	0.0085084
bl_25003	Volume of ventricular cerebrospinal fluid (normalised for head size)	1.07703	1.02868	1.1269	0.00142	0.365861	0.0085084
bl_25004	Volume of ventricular cerebrospinal fluid	1.08552	1.03306	1.13981	0.00107	0.27509	0.0070536
bl_25005	Volume of grey matter (normalised for head size)	0.90481	0.858199	0.953995	0.000211	0.0542243	0.00200831
bl_25006	Volume of grey matter	0.821148	0.751432	0.897448	1.36e-05	0.00350112	0.00026543
bl_25007	Volume of white matter (normalised for head size)	0.969817	0.929292	1.01202	0.159	1	0.300267
bl_25008	Volume of white matter	0.933772	0.852974	1.02196	0.137	1	0.271362
bl_25009	Volume of brain, grey+white matter (normalised for head size)	0.92655	0.882883	0.972383	0.00195	0.502159	0.0108347
bl_25010	Volume of brain, grey+white matter	0.8104	0.725251	0.905507	0.000206	0.0528164	0.00200831
SelfRepDep
feature	region_name	odds_ratio	lower_CI	upper_CI	p_value uncorrected	bonferroni p-value	fdr_p_value
bl_25001	Volume of peripheral cortical grey matter (normalised for head size)	1.01053	0.951135	1.07367	0.734829	1	0.837
bl_25002	Volume of peripheral cortical grey matter	0.993966	0.902287	1.09504	0.902474	1	0.927744
bl_25003	Volume of ventricular cerebrospinal fluid (normalised for head size)	0.991759	0.935124	1.05067	0.780657	1	0.876109
bl_25004	Volume of ventricular cerebrospinal fluid	0.984695	0.923238	1.04894	0.63575	1	0.793144
bl_25005	Volume of grey matter (normalised for head size)	0.968281	0.909427	1.03101	0.313934	1	0.503563
bl_25006	Volume of grey matter	0.912269	0.821005	1.01383	0.0879892	1	0.222075
bl_25007	Volume of white matter (normalised for head size)	1.0946	1.04076	1.15115	0.000439488	0.112948	0.00332201
bl_25008	Volume of white matter	1.20846	1.08613	1.34409	0.000495626	0.127376	0.00344259
bl_25009	Volume of brain, grey+white matter (normalised for head size)	1.04732	0.989201	1.10891	0.112619	1	0.273463
bl_25010	Volume of brain, grey+white matter	1.08983	0.956514	1.24126	0.195716	1	0.380804
DepAll
feature	region_name	odds_ratio	lower_CI	upper_CI	p_value uncorrected	bonferroni p-value	fdr_p_value
bl_25001	Volume of peripheral cortical grey matter (normalised for head size)	0.990146	0.925389	1.05947	0.774182	1	0.925724
bl_25002	Volume of peripheral cortical grey matter	0.988269	0.886583	1.10175	0.831383	1	0.951549
bl_25003	Volume of ventricular cerebrospinal fluid (normalised for head size)	1.02287	0.960328	1.08866	0.479668	1	0.815686
bl_25004	Volume of ventricular cerebrospinal fluid	1.02563	0.958047	1.09696	0.463618	1	0.802905
bl_25005	Volume of grey matter (normalised for head size)	0.974725	0.908757	1.04552	0.474039	1	0.812187
bl_25006	Volume of grey matter	0.959032	0.851719	1.08	0.489789	1	0.817376
bl_25007	Volume of white matter (normalised for head size)	0.994837	0.940241	1.05252	0.857244	1	0.954633
bl_25008	Volume of white matter	1.00185	0.888547	1.12945	0.975855	1	0.999989
bl_25009	Volume of brain, grey+white matter (normalised for head size)	0.982471	0.92165	1.04731	0.587529	1	0.883931
bl_25010	Volume of brain, grey+white matter	0.970016	0.837336	1.12369	0.684906	1	0.886971
ICD10Dep
feature	region_name	odds_ratio	lower_CI	upper_CI	p_value uncorrected	bonferroni p-value	fdr_p_value
bl_25001	Volume of peripheral cortical grey matter (normalised for head size)	0.871054	0.768217	0.987776	0.0313243	1	0.121975
bl_25002	Volume of peripheral cortical grey matter	0.854938	0.70278	1.04066	0.11763	1	0.319552
bl_25003	Volume of ventricular cerebrospinal fluid (normalised for head size)	1.0181	0.901054	1.14434	0.768639	1	0.886035
bl_25004	Volume of ventricular cerebrospinal fluid	1.00764	0.880691	1.14633	0.909919	1	0.950607
bl_25005	Volume of grey matter (normalised for head size)	0.795142	0.698743	0.905183	0.000517166	0.132912	0.00553799
bl_25006	Volume of grey matter	0.725691	0.587592	0.897493	0.00300829	0.77313	0.0234282
bl_25007	Volume of white matter (normalised for head size)	0.975638	0.87902	1.08228	0.642055	1	0.807765
bl_25008	Volume of white matter	1.0164	0.815533	1.26436	0.884429	1	0.93775
bl_25009	Volume of brain, grey+white matter (normalised for head size)	0.866606	0.770193	0.975205	0.0173942	1	0.0784263
bl_25010	Volume of brain, grey+white matter	0.787555	0.602874	1.02859	0.079832	1	0.244248
ICD10Dep_exclpsych
feature	region_name	odds_ratio	lower_CI	upper_CI	p_value uncorrected	bonferroni p-value	fdr_p_value
bl_25001	Volume of peripheral cortical grey matter (normalised for head size)	0.895372	0.784781	1.02168	0.100488	1	0.314944
bl_25002	Volume of peripheral cortical grey matter	0.910331	0.740115	1.12024	0.374358	1	0.728864
bl_25003	Volume of ventricular cerebrospinal fluid (normalised for head size)	0.998475	0.877645	1.12944	0.981084	1	0.988841
bl_25004	Volume of ventricular cerebrospinal fluid	0.98783	0.85674	1.1319	0.86315	1	0.946618
bl_25005	Volume of grey matter (normalised for head size)	0.811324	0.708225	0.929773	0.00260037	0.668294	0.0277905
bl_25006	Volume of grey matter	0.767285	0.613511	0.960875	0.0206594	1	0.112725
bl_25007	Volume of white matter (normalised for head size)	0.969517	0.869069	1.0809	0.577935	1	0.848738
bl_25008	Volume of white matter	1.02354	0.81239	1.28678	0.842869	1	0.937927
bl_25009	Volume of brain, grey+white matter (normalised for head size)	0.87263	0.770958	0.987822	0.0311628	1	0.148312
bl_25010	Volume of brain, grey+white matter	0.828952	0.625372	1.09815	0.191766	1	0.49449
LifetimeMDD
feature	region_name	odds_ratio	lower_CI	upper_CI	p_value uncorrected	bonferroni p-value	fdr_p_value
bl_25001	Volume of peripheral cortical grey matter (normalised for head size)	0.991707	0.938506	1.04794	0.767222	1	0.871178
bl_25002	Volume of peripheral cortical grey matter	0.932981	0.854806	1.01828	0.120168	1	0.354085
bl_25003	Volume of ventricular cerebrospinal fluid (normalised for head size)	1.01042	0.95824	1.06484	0.699958	1	0.856616
bl_25004	Volume of ventricular cerebrospinal fluid	1.0092	0.952437	1.06859	0.75504	1	0.871178
bl_25005	Volume of grey matter (normalised for head size)	0.987643	0.93263	1.04594	0.670738	1	0.833181
bl_25006	Volume of grey matter	0.91586	0.832357	1.00772	0.0715174	1	0.260786
bl_25007	Volume of white matter (normalised for head size)	1.01645	0.970953	1.06403	0.484819	1	0.759747
bl_25008	Volume of white matter	0.982533	0.891889	1.0822	0.720942	1	0.856656
bl_25009	Volume of brain, grey+white matter (normalised for head size)	1.00487	0.954179	1.05828	0.854042	1	0.922222
bl_25010	Volume of brain, grey+white matter	0.922243	0.819599	1.03747	0.178228	1	0.44043
MDDRecur
feature	region_name	odds_ratio	lower_CI	upper_CI	p_value uncorrected	bonferroni p-value	fdr_p_value
bl_25001	Volume of peripheral cortical grey matter (normalised for head size)	1.00324	0.938041	1.07303	0.924768	1	0.943116
bl_25002	Volume of peripheral cortical grey matter	0.940759	0.845232	1.04704	0.263512	1	0.54178
bl_25003	Volume of ventricular cerebrospinal fluid (normalised for head size)	1.02018	0.955441	1.08819	0.547149	1	0.758695
bl_25004	Volume of ventricular cerebrospinal fluid	1.02201	0.951137	1.09679	0.549095	1	0.758695
bl_25005	Volume of grey matter (normalised for head size)	0.988428	0.921689	1.06007	0.744272	1	0.864916
bl_25006	Volume of grey matter	0.905047	0.804807	1.01773	0.0956734	1	0.297206
bl_25007	Volume of white matter (normalised for head size)	0.999836	0.945648	1.05703	0.995405	1	0.995405
bl_25008	Volume of white matter	0.935817	0.831075	1.05331	0.272466	1	0.547061
bl_25009	Volume of brain, grey+white matter (normalised for head size)	0.993694	0.933111	1.05824	0.84376	1	0.917862
bl_25010	Volume of brain, grey+white matter	0.878553	0.76035	1.01459	0.0784973	1	0.261997
