## Supplementary Tables for "Mapping heterogeneity in the neuroanatomical correlates of depression": Supplementary Table S2f - Odds ratios across imaging-derived-phenotypes_subcortical_volume.xlsx

### Sheet: subcortical_volume
GPNoDep
feature	region_name	odds_ratio	lower_CI	upper_CI	p_value uncorrected	bonferroni p-value	fdr_p_value
bl_26558	Volume of Thalamus-Proper (left hemisphere)	0.852187	0.756186	0.959292	0.00839968	1	0.964064
bl_26559	Volume of Caudate (left hemisphere)	0.968116	0.878316	1.06595	0.511745	1	0.964064
bl_26560	Volume of Putamen (left hemisphere)	0.99225	0.896574	1.09729	0.879993	1	0.970637
bl_26561	Volume of Pallidum (left hemisphere)	0.924419	0.831452	1.02702	0.144706	1	0.964064
bl_26562	Volume of Hippocampus (left hemisphere)	0.889734	0.803122	0.985418	0.0251401	1	0.964064
bl_26563	Volume of Amygdala (left hemisphere)	0.956674	0.863321	1.06002	0.39754	1	0.964064
bl_26564	Volume of Accumbens-area (left hemisphere)	0.965429	0.874266	1.0655	0.485625	1	0.964064
bl_26589	Volume of Thalamus-Proper (right hemisphere)	0.910718	0.806762	1.02743	0.129453	1	0.964064
bl_26590	Volume of Caudate (right hemisphere)	0.940313	0.851363	1.03755	0.222491	1	0.964064
bl_26591	Volume of Putamen (right hemisphere)	1.00926	0.912874	1.11514	0.856702	1	0.970637
bl_26592	Volume of Pallidum (right hemisphere)	0.961202	0.864205	1.06833	0.464383	1	0.964064
bl_26593	Volume of Hippocampus (right hemisphere)	0.92974	0.839658	1.02947	0.161086	1	0.964064
bl_26594	Volume of Amygdala (right hemisphere)	0.988968	0.888685	1.10051	0.838796	1	0.970637
bl_26595	Volume of Accumbens-area (right hemisphere)	1.03609	0.939712	1.14191	0.475658	1	0.964064
GPPsy
feature	region_name	odds_ratio	lower_CI	upper_CI	p_value uncorrected	bonferroni p-value	fdr_p_value
bl_26558	Volume of Thalamus-Proper (left hemisphere)	0.94925	0.916139	0.983498	0.00400528	1	0.0194218
bl_26559	Volume of Caudate (left hemisphere)	1.04446	1.0148	1.07494	0.00305713	0.785683	0.0157137
bl_26560	Volume of Putamen (left hemisphere)	1.05086	1.01895	1.08377	0.00161044	0.413882	0.0103471
bl_26561	Volume of Pallidum (left hemisphere)	0.991172	0.960282	1.02303	0.582886	1	0.734322
bl_26562	Volume of Hippocampus (left hemisphere)	0.985125	0.954738	1.01647	0.348423	1	0.520609
bl_26563	Volume of Amygdala (left hemisphere)	1.0136	0.982456	1.04572	0.396126	1	0.562455
bl_26564	Volume of Accumbens-area (left hemisphere)	1.02625	0.996208	1.05719	0.0873078	1	0.222358
bl_26589	Volume of Thalamus-Proper (right hemisphere)	0.957384	0.923009	0.99298	0.0194696	1	0.0714812
bl_26590	Volume of Caudate (right hemisphere)	1.04154	1.01134	1.07261	0.00666983	1	0.0292017
bl_26591	Volume of Putamen (right hemisphere)	1.05485	1.02312	1.08755	0.000607462	0.156118	0.0044605
bl_26592	Volume of Pallidum (right hemisphere)	0.995802	0.964247	1.02836	0.797813	1	0.898935
bl_26593	Volume of Hippocampus (right hemisphere)	0.998187	0.967562	1.02979	0.909149	1	0.953679
bl_26594	Volume of Amygdala (right hemisphere)	1.0105	0.978418	1.04363	0.525662	1	0.67887
bl_26595	Volume of Accumbens-area (right hemisphere)	1.00023	0.971315	1.02998	0.987772	1	0.987772
Psypsy
feature	region_name	odds_ratio	lower_CI	upper_CI	p_value uncorrected	bonferroni p-value	fdr_p_value
bl_26558	Volume of Thalamus-Proper (left hemisphere)	0.952921	0.90006	1.00863	0.0969577	1	0.216867
bl_26559	Volume of Caudate (left hemisphere)	1.08294	1.03465	1.13313	0.000591534	0.152024	0.0046068
bl_26560	Volume of Putamen (left hemisphere)	1.08785	1.03568	1.14246	0.000768422	0.197485	0.0054857
bl_26561	Volume of Pallidum (left hemisphere)	1.00967	0.959712	1.06211	0.709724	1	0.819365
bl_26562	Volume of Hippocampus (left hemisphere)	0.947321	0.900962	0.996061	0.0345095	1	0.103127
bl_26563	Volume of Amygdala (left hemisphere)	1.01016	0.960906	1.06186	0.691688	1	0.814269
bl_26564	Volume of Accumbens-area (left hemisphere)	1.03979	0.991504	1.09031	0.107361	1	0.233828
bl_26589	Volume of Thalamus-Proper (right hemisphere)	0.951279	0.897003	1.00861	0.0950292	1	0.216867
bl_26590	Volume of Caudate (right hemisphere)	1.05708	1.00865	1.10754	0.0199907	1	0.0676002
bl_26591	Volume of Putamen (right hemisphere)	1.09702	1.045	1.15139	0.000181165	0.0465593	0.0018995
bl_26592	Volume of Pallidum (right hemisphere)	1.04403	0.991647	1.09901	0.100368	1	0.220466
bl_26593	Volume of Hippocampus (right hemisphere)	0.943536	0.897674	0.99176	0.0222665	1	0.0730921
bl_26594	Volume of Amygdala (right hemisphere)	1.00513	0.95448	1.05842	0.846241	1	0.905526
bl_26595	Volume of Accumbens-area (right hemisphere)	0.988577	0.943127	1.03608	0.631862	1	0.758825
SelfRepDep
feature	region_name	odds_ratio	lower_CI	upper_CI	p_value uncorrected	bonferroni p-value	fdr_p_value
bl_26558	Volume of Thalamus-Proper (left hemisphere)	1.01388	0.948647	1.08327	0.683869	1	0.820387
bl_26559	Volume of Caudate (left hemisphere)	1.07875	1.02052	1.13977	0.00717864	1	0.027536
bl_26560	Volume of Putamen (left hemisphere)	1.11784	1.05396	1.18531	0.000200629	0.0515616	0.0016633
bl_26561	Volume of Pallidum (left hemisphere)	1.0362	0.97514	1.1009	0.250477	1	0.440908
bl_26562	Volume of Hippocampus (left hemisphere)	1.01479	0.955852	1.07737	0.630514	1	0.790449
bl_26563	Volume of Amygdala (left hemisphere)	1.04025	0.980248	1.10382	0.192562	1	0.378484
bl_26564	Volume of Accumbens-area (left hemisphere)	1.0894	1.03012	1.15193	0.00266874	0.685866	0.0124703
bl_26589	Volume of Thalamus-Proper (right hemisphere)	1.02423	0.956195	1.0967	0.493681	1	0.693312
bl_26590	Volume of Caudate (right hemisphere)	1.07515	1.01586	1.13747	0.0120064	1	0.0440805
bl_26591	Volume of Putamen (right hemisphere)	1.10943	1.04664	1.17562	0.000460257	0.118286	0.0033696
bl_26592	Volume of Pallidum (right hemisphere)	1.06192	0.998508	1.1291	0.0553606	1	0.159861
bl_26593	Volume of Hippocampus (right hemisphere)	0.974655	0.918187	1.03464	0.399372	1	0.586506
bl_26594	Volume of Amygdala (right hemisphere)	1.01386	0.953054	1.07848	0.662534	1	0.813851
bl_26595	Volume of Accumbens-area (right hemisphere)	1.04373	0.987408	1.10308	0.129896	1	0.306269
DepAll
feature	region_name	odds_ratio	lower_CI	upper_CI	p_value uncorrected	bonferroni p-value	fdr_p_value
bl_26558	Volume of Thalamus-Proper (left hemisphere)	0.973655	0.90359	1.04886	0.482604	1	0.815686
bl_26559	Volume of Caudate (left hemisphere)	1.08938	1.02476	1.1579	0.00600355	1	0.0721952
bl_26560	Volume of Putamen (left hemisphere)	1.10387	1.03495	1.17729	0.00263857	0.678112	0.04951
bl_26561	Volume of Pallidum (left hemisphere)	1.00997	0.943614	1.08081	0.774439	1	0.925724
bl_26562	Volume of Hippocampus (left hemisphere)	0.986197	0.923237	1.05339	0.679486	1	0.886971
bl_26563	Volume of Amygdala (left hemisphere)	1.07263	1.00425	1.14572	0.0369932	1	0.237681
bl_26564	Volume of Accumbens-area (left hemisphere)	1.04868	0.985048	1.11635	0.136428	1	0.493602
bl_26589	Volume of Thalamus-Proper (right hemisphere)	0.990921	0.917475	1.07008	0.816224	1	0.945463
bl_26590	Volume of Caudate (right hemisphere)	1.09968	1.0333	1.17016	0.00274441	0.705313	0.04951
bl_26591	Volume of Putamen (right hemisphere)	1.08915	1.02145	1.16126	0.00905337	1	0.0877633
bl_26592	Volume of Pallidum (right hemisphere)	1.02224	0.954469	1.09466	0.52927	1	0.84486
bl_26593	Volume of Hippocampus (right hemisphere)	1.0199	0.955155	1.08909	0.555973	1	0.865971
bl_26594	Volume of Amygdala (right hemisphere)	1.04243	0.973451	1.11631	0.234122	1	0.659636
bl_26595	Volume of Accumbens-area (right hemisphere)	1.03344	0.971163	1.09962	0.299178	1	0.729903
ICD10Dep
feature	region_name	odds_ratio	lower_CI	upper_CI	p_value uncorrected	bonferroni p-value	fdr_p_value
bl_26558	Volume of Thalamus-Proper (left hemisphere)	0.816178	0.710525	0.936324	0.00391986	1	0.0272271
bl_26559	Volume of Caudate (left hemisphere)	1.0198	0.908325	1.14242	0.737604	1	0.872611
bl_26560	Volume of Putamen (left hemisphere)	1.11388	0.988507	1.25325	0.0749467	1	0.232064
bl_26561	Volume of Pallidum (left hemisphere)	0.962069	0.84948	1.08886	0.541608	1	0.747405
bl_26562	Volume of Hippocampus (left hemisphere)	0.876025	0.774835	0.99053	0.0346393	1	0.129019
bl_26563	Volume of Amygdala (left hemisphere)	0.946436	0.837439	1.06895	0.376643	1	0.63566
bl_26564	Volume of Accumbens-area (left hemisphere)	1.0736	0.957576	1.20264	0.221771	1	0.471034
bl_26589	Volume of Thalamus-Proper (right hemisphere)	0.828014	0.718049	0.953949	0.00923319	1	0.0474586
bl_26590	Volume of Caudate (right hemisphere)	1.01693	0.903452	1.14237	0.779159	1	0.886035
bl_26591	Volume of Putamen (right hemisphere)	1.0802	0.959148	1.21436	0.200133	1	0.447253
bl_26592	Volume of Pallidum (right hemisphere)	0.96881	0.853167	1.09887	0.623646	1	0.789542
bl_26593	Volume of Hippocampus (right hemisphere)	0.906305	0.801959	1.0244	0.115196	1	0.319552
bl_26594	Volume of Amygdala (right hemisphere)	0.911787	0.803282	1.03472	0.15281	1	0.370125
bl_26595	Volume of Accumbens-area (right hemisphere)	0.977583	0.87139	1.0957	0.697997	1	0.842185
ICD10Dep_exclpsych
feature	region_name	odds_ratio	lower_CI	upper_CI	p_value uncorrected	bonferroni p-value	fdr_p_value
bl_26558	Volume of Thalamus-Proper (left hemisphere)	0.821063	0.709701	0.948538	0.00773381	1	0.0647548
bl_26559	Volume of Caudate (left hemisphere)	1.00322	0.887923	1.13069	0.958461	1	0.981878
bl_26560	Volume of Putamen (left hemisphere)	1.06825	0.941691	1.20985	0.301942	1	0.660755
bl_26561	Volume of Pallidum (left hemisphere)	0.950114	0.833717	1.082	0.441715	1	0.779353
bl_26562	Volume of Hippocampus (left hemisphere)	0.872046	0.766657	0.992087	0.0373426	1	0.167323
bl_26563	Volume of Amygdala (left hemisphere)	0.94954	0.834928	1.07914	0.428914	1	0.770846
bl_26564	Volume of Accumbens-area (left hemisphere)	1.05177	0.932219	1.18547	0.410286	1	0.757275
bl_26589	Volume of Thalamus-Proper (right hemisphere)	0.846776	0.729089	0.982371	0.028844	1	0.139866
bl_26590	Volume of Caudate (right hemisphere)	0.974709	0.859762	1.10265	0.68659	1	0.906696
bl_26591	Volume of Putamen (right hemisphere)	1.0435	0.920403	1.18079	0.50303	1	0.798343
bl_26592	Volume of Pallidum (right hemisphere)	0.940465	0.82251	1.07405	0.367283	1	0.728864
bl_26593	Volume of Hippocampus (right hemisphere)	0.896946	0.7888	1.02017	0.0974134	1	0.312941
bl_26594	Volume of Amygdala (right hemisphere)	0.913125	0.799332	1.04288	0.180464	1	0.483116
bl_26595	Volume of Accumbens-area (right hemisphere)	0.980668	0.869023	1.10549	0.750499	1	0.91228
LIifetimeMDD
feature	region_name	odds_ratio	lower_CI	upper_CI	p_value uncorrected	bonferroni p-value	fdr_p_value
bl_26558	Volume of Thalamus-Proper (left hemisphere)	0.939428	0.8842	0.997867	0.0428128	1	0.18649
bl_26559	Volume of Caudate (left hemisphere)	1.04416	0.993017	1.09767	0.090854	1	0.297682
bl_26560	Volume of Putamen (left hemisphere)	1.0644	1.00919	1.12255	0.021543	1	0.123034
bl_26561	Volume of Pallidum (left hemisphere)	0.977613	0.92537	1.03271	0.418649	1	0.707847
bl_26562	Volume of Hippocampus (left hemisphere)	1.02369	0.970232	1.0801	0.392226	1	0.684042
bl_26563	Volume of Amygdala (left hemisphere)	1.02507	0.971706	1.08134	0.363952	1	0.645073
bl_26564	Volume of Accumbens-area (left hemisphere)	1.02401	0.973145	1.07748	0.361078	1	0.644424
bl_26589	Volume of Thalamus-Proper (right hemisphere)	0.956811	0.898972	1.0181	0.164235	1	0.417904
bl_26590	Volume of Caudate (right hemisphere)	1.03171	0.980043	1.0859	0.232746	1	0.502518
bl_26591	Volume of Putamen (right hemisphere)	1.05982	1.00522	1.11722	0.03108	1	0.15334
bl_26592	Volume of Pallidum (right hemisphere)	0.969011	0.916379	1.0245	0.268496	1	0.53491
bl_26593	Volume of Hippocampus (right hemisphere)	1.00682	0.954339	1.0622	0.803511	1	0.890304
bl_26594	Volume of Amygdala (right hemisphere)	0.996644	0.942852	1.05347	0.90544	1	0.957605
bl_26595	Volume of Accumbens-area (right hemisphere)	0.992122	0.943415	1.04325	0.757894	1	0.871178
MDDRecur
feature	region_name	odds_ratio	lower_CI	upper_CI	p_value uncorrected	bonferroni p-value	fdr_p_value
bl_26558	Volume of Thalamus-Proper (left hemisphere)	0.93124	0.864919	1.00216	0.0579261	1	0.212672
bl_26559	Volume of Caudate (left hemisphere)	1.04958	0.986683	1.11597	0.123385	1	0.349534
bl_26560	Volume of Putamen (left hemisphere)	1.08338	1.01508	1.15612	0.0158229	1	0.088402
bl_26561	Volume of Pallidum (left hemisphere)	0.988803	0.924655	1.05722	0.7418	1	0.864916
bl_26562	Volume of Hippocampus (left hemisphere)	0.995438	0.932025	1.06314	0.891672	1	0.925621
bl_26563	Volume of Amygdala (left hemisphere)	1.01641	0.952161	1.08496	0.624953	1	0.795113
bl_26564	Volume of Accumbens-area (left hemisphere)	1.039	0.976568	1.10529	0.225768	1	0.495918
bl_26589	Volume of Thalamus-Proper (right hemisphere)	0.952016	0.882382	1.02652	0.20263	1	0.456889
bl_26590	Volume of Caudate (right hemisphere)	1.05041	0.986231	1.11834	0.125125	1	0.349534
bl_26591	Volume of Putamen (right hemisphere)	1.06955	1.00251	1.14078	0.041336	1	0.174153
bl_26592	Volume of Pallidum (right hemisphere)	0.980649	0.915877	1.04968	0.574275	1	0.772715
bl_26593	Volume of Hippocampus (right hemisphere)	0.965347	0.904094	1.03074	0.29161	1	0.567756
bl_26594	Volume of Amygdala (right hemisphere)	1.00598	0.940023	1.07651	0.863084	1	0.917862
bl_26595	Volume of Accumbens-area (right hemisphere)	0.979119	0.92083	1.0409	0.4997	1	0.730744
