## Supplementary Tables for "Mapping heterogeneity in the neuroanatomical correlates of depression": Supplementary Table S3 _ Multi-class random forest classification of controls, shallow depression, and deep depression_.xlsx

### Sheet: Sheet1
Class-Based Metrics	Controls	Shallow Depression	Deep Depression		Macro Average Metrics	Multi-Class Classification (Controls vs Shallow Depression vs Deep Depression)
F1 Score	0.718 (0.708, 0.728)	0.628 (0.613, 0.641)	0.589 (0.570, 0.607)		F1 Score	0.645 (0.635, 0.655)
Sensitivity	0.736 (0.723, 0.747)	0.567 (0.550, 0.583)	0.660 (0.638, 0683)		Sensitivity	0.654 (0.644, 0.664)
Specificity	0.688 (0.675, 0.700)	0.880 (0.872, 0.888)	0.883 (0.876, 0.890)		Specificity	0.817 (0.812, 0.822)
PPV	0.702 (0.689, 0.714)	0.703 (0.510, 0.552)	0.531 (0.510, 0.552)		PPV	0.645 (0.636, 0.655)
NPV	0.723 (0.710, 0.735)	0.802 (0.923, 0.934)	0.929 (0.923, 0.934)		NPV	0.818 (0.813, 0.823)
AUC	0.771 (0.762, 0.780)	0.797 (0.787, 0.806)	0.841 (0.829, 0.853)		AUC	0.803 (0.795, 0.811)
AUPRC	0.712 (0.698, 0.727)	0.765 (0.754, 0.777)	0.735 (0.717, 0.753)		AUPRC	0.738 (0.728, 0.747)
