## Supplementary Tables for "Mapping heterogeneity in the neuroanatomical correlates of depression": Supplementary Table S4 _ Performance metrics of super learner classifiers for deep depression and shallow depression phenotypes_.xlsx

### Sheet: Sheet1
Deep vs Control Task (Super Learner)			Shallow vs Control Task (Super Learner)			Shallow vs Deep Task (Super Learner)			Combined Depression vs Control Task (Super Learner)
F1 Score	0.565 (0.539, 0.592)		F1 Score	0.628 (0.615, 0.641)		F1 Score	0.723 (0.713, 0.750)		F1 Score	0.722 (0.712, 0.731)
Sensitivity	0.785 (0.755, 0.814)		Sensitivity	0.663 (0.647, 0.679)		Sensitivity	0.708 (0.687, 0.730)		Sensitivity	0.783 (0.772, 0.795)
Specificity	0.862 (0.852, 0.872)		Specificity	0.701 (0.688, 0.713)		Specificity	0.874 (0.863, 0.885		Specificity	0.612 (0.599, 0.625)
PPV	0.442 0.415, 0.470)		PPV	0.597 (0.581, 0.612)		PPV	0.737 (0.716, 0.759)		PPV	0.669 (0.657, 0.681)
NPV	0.966 (0.961, 0.971)		NPV	0.757 (0.745, 0.769)		NPV	0.857 (0.845, 0.868)		NPV	0.738 (0.725, 0.751)
AUC	0.911 (0.899 - 0.923)		AUC	0.764 (0.752, 0.775)		AUC	0.896 (0.887, 0.905)		AUC	0.814 (0.806, 0.822)
AUPRC	0.720 (0.687, 0.750)		AUPRC	0.779 (0.767, 0.790)		AUPRC	0.856 (0.843, 0.869)		AUPRC	0.859 (0.852, 0.866)
