## Supplementary Tables for "Mapping heterogeneity in the neuroanatomical correlates of depression": Supplementary Table S9 _ Class Prevalence & Confusion Matrices Across Classifiers.xlsx

### Sheet: Supplementary_Table_S9
	Deep Depression vs Controls
	Sample	Controls	Deep Depression
	Training Set (70%)	17113	3998
	Test Data (30%)	5134	1714
	Confusion Matrix (Test Set)	Control	Deep Depression
	Control	3446	1688
	Deep Depression	343	1371
	Shallow Depression vs Controls (Narrow Definition)
	Sample	Controls	Shallow Depression
	Training Set (70%)	11978	7996
	Test Data (30%)	5134	3428
	Confusion Matrix (Test Set)	Control	Shallow Depression
	Control	2665	2469
	Shallow Depression	686	2742
	Shallow Depression vs Controls (Broad Definition)
	Sample	Controls	Shallow Depression
	Training Set (70%)	11978	11321
	Test Data (30%)	5134	4852
	Confusion Matrix (Test Set)	Control	Shallow Depression
	Control	3090	2044
	Shallow Depression	970	3882
	Deep Depression vs Shallow Depression (Narrow)
	Sample	Shallow Depression	Deep Depression
	Training Set (70%)	7996	3998
	Test Data (30%)	3428	1714
	Confusion Matrix (Test Set)	Shallow Depression	Deep Depression
	Shallow Depression	1273	808
	Deep Depression	343	1371
	Combined Depression (Deep + Shallow Depression narrow) vs Controls
	Sample	Controls	Combined Depression
	Training Set (70%)	11995	11979
	Test Data (30%)	5141	5134
	Confusion Matrix (Test Set)	Control	Combined Depression
	Control	4028	1990
	Combined Depression	1113	3144
