## Supplementary Tables for "Mapping heterogeneity in the neuroanatomical correlates of depression": Supplementary Table S10 - Feature importance ranking in outcome-specific and feature transfer models.xlsx

### Sheet: Supplementary_Table_S10
Deep vs Control Classifier - Top 30% of features
Variable	Importance	processed_name_abbreviated
25005	0.00886497	volume_grey_matter_normalised_for_head_size
25001	0.00885252	volume_peripheral_cortical_grey_matter_normalised_for_head_size
25004	0.00790295	volume_ventricular_cerebrospinal_fluid
26742	0.00744152	area_postcentral_lf
25008	0.00740879	volume_white_matter
25109	0.00645284	mean_md_in_fornix_on_fa_skeleton
25003	0.00643808	volume_ventricular_cerebrospinal_fluid_normalised_for_head_size
25068	0.00639631	mean_fa_in_superior_cerebellar_peduncle_on_fa_skeleton_right
26855	0.00632254	area_insula_rf
26754	0.00622541	area_insula_lf
26829	0.00586082	area_inferiorparietal_rf
25061	0.00580449	mean_fa_in_fornix_on_fa_skeleton
25009	0.00565909	volume_brain_grey_white_matter_normalised_for_head_size
25069	0.00514782	mean_fa_in_superior_cerebellar_peduncle_on_fa_skeleton_left
26853	0.00390737	area_frontalpole_rf
26776	0.00386677	mean_thickness_postcentral_lf
26823	0.00384943	area_bankssts_rf
26841	0.00371461	area_parstriangularis_rf
26837	0.00364133	area_parahippocampal_rf
26564	0.00339345	volume_accumbens-area_lf
26749	0.00331538	area_superiorparietal_lf
26740	0.00327368	area_parstriangularis_lf
26874	0.00323045	mean_thickness_parsorbitalis_rf
26839	0.00318855	area_parsopercularis_rf
26877	0.00318453	mean_thickness_postcentral_rf
25073	0.00307329	mean_fa_in_anterior_limb_internal_capsule_on_fa_skeleton_left
26733	0.00302783	area_lingual_lf
25119	0.00297965	mean_md_in_cerebral_peduncle_on_fa_skeleton_left
26746	0.00296838	area_rostralanteriorcingulate_lf
26862	0.00287549	mean_thickness_fusiform_rf
25089	0.0027007	mean_fa_in_external_capsule_on_fa_skeleton_left
25062	0.00266828	mean_fa_in_corticospinal_tract_on_fa_skeleton_right
26773	0.00266058	mean_thickness_parsorbitalis_lf
26756	0.00263032	mean_thickness_bankssts_lf
25072	0.00256877	mean_fa_in_anterior_limb_internal_capsule_on_fa_skeleton_right
26738	0.00254167	area_parsopercularis_lf
26875	0.00251428	mean_thickness_parstriangularis_rf
26591	0.00250325	volume_putamen_rf
26876	0.00243554	mean_thickness_pericalcarine_rf
25118	0.0024128	mean_md_in_cerebral_peduncle_on_fa_skeleton_right
26784	0.00241091	mean_thickness_superiortemporal_lf
26769	0.00240393	mean_thickness_middletemporal_lf
25098	0.00231319	mean_fa_in_superior_fronto-occipital_fasciculus_on_fa_skeleton_right
26888	0.00230419	mean_thickness_transversetemporal_rf
25117	0.00224151	mean_md_in_superior_cerebellar_peduncle_on_fa_skeleton_left
25123	0.00221479	mean_md_in_posterior_limb_internal_capsule_on_fa_skeleton_left
25067	0.00220721	mean_fa_in_inferior_cerebellar_peduncle_on_fa_skeleton_left
26889	0.00218876	mean_thickness_insula_rf
26870	0.00218194	mean_thickness_middletemporal_rf
26867	0.00217707	mean_thickness_lateralorbitofrontal_rf
25112	0.00216833	mean_md_in_medial_lemniscus_on_fa_skeleton_right
26869	0.0021636	mean_thickness_medialorbitofrontal_rf
25122	0.00216137	mean_md_in_posterior_limb_internal_capsule_on_fa_skeleton_right
25087	0.00215536	mean_fa_in_sagittal_stratum_on_fa_skeleton_left
26786	0.00213488	mean_thickness_frontalpole_lf
26857	0.00213433	mean_thickness_bankssts_rf
26787	0.00211611	mean_thickness_transversetemporal_lf
26759	0.00210409	mean_thickness_cuneus_lf
26723	0.00206096	area_caudalanteriorcingulate_lf
25066	0.0020527	mean_fa_in_inferior_cerebellar_peduncle_on_fa_skeleton_right
26881	0.00204145	mean_thickness_rostralanteriorcingulate_rf
26780	0.00202948	mean_thickness_rostralanteriorcingulate_lf
25090	0.00202007	mean_fa_in_cingulum_cingulate_gyrus_on_fa_skeleton_right
25111	0.00201639	mean_md_in_corticospinal_tract_on_fa_skeleton_left
26763	0.00201272	mean_thickness_inferiortemporal_lf
25071	0.00198444	mean_fa_in_cerebral_peduncle_on_fa_skeleton_left
26766	0.001975	mean_thickness_lateralorbitofrontal_lf
25091	0.0019546	mean_fa_in_cingulum_cingulate_gyrus_on_fa_skeleton_left
26775	0.00194666	mean_thickness_pericalcarine_lf
25057	0.00194355	mean_fa_in_pontine_crossing_tract_on_fa_skeleton
26864	0.00193693	mean_thickness_inferiortemporal_rf
25100	0.00192834	mean_fa_in_uncinate_fasciculus_on_fa_skeleton_right
25113	0.00191658	mean_md_in_medial_lemniscus_on_fa_skeleton_left
25104	0.00188087	mean_md_in_middle_cerebellar_peduncle_on_fa_skeleton
26777	0.00187229	mean_thickness_posteriorcingulate_lf
26858	0.00181216	mean_thickness_caudalanteriorcingulate_rf
Shallow vs Control Classifier - Top 30% of features
Field ID	Importance	processed_name_abbreviated
25005	0.00745246	volume_grey_matter_normalised_for_head_size
25001	0.00735135	volume_peripheral_cortical_grey_matter_normalised_for_head_size
25009	0.00605935	volume_brain_grey_white_matter_normalised_for_head_size
26839	0.00568737	area_parsopercularis_rf
26825	0.00562368	area_caudalmiddlefrontal_rf
26590	0.00554964	volume_caudate_rf
26559	0.00553377	volume_caudate_lf
26753	0.00525005	area_transversetemporal_lf
26560	0.00521683	volume_putamen_lf
25063	0.00517655	mean_fa_in_corticospinal_tract_on_fa_skeleton_left
26888	0.00511076	mean_thickness_transversetemporal_rf
25070	0.00510074	mean_fa_in_cerebral_peduncle_on_fa_skeleton_right
26824	0.00507533	area_caudalanteriorcingulate_rf
26591	0.00506923	volume_putamen_rf
25090	0.00496034	mean_fa_in_cingulum_cingulate_gyrus_on_fa_skeleton_right
25104	0.00486924	mean_md_in_middle_cerebellar_peduncle_on_fa_skeleton
26874	0.00486479	mean_thickness_parsorbitalis_rf
25092	0.00482713	mean_fa_in_cingulum_hippocampus_on_fa_skeleton_right
25102	0.00482192	mean_fa_in_tapetum_on_fa_skeleton_right
25105	0.00478368	mean_md_in_pontine_crossing_tract_on_fa_skeleton
25093	0.00466565	mean_fa_in_cingulum_hippocampus_on_fa_skeleton_left
26756	0.00461695	mean_thickness_bankssts_lf
26726	0.00460144	area_entorhinal_lf
26868	0.00456429	mean_thickness_lingual_rf
26765	0.00453133	mean_thickness_lateraloccipital_lf
26770	0.0045222	mean_thickness_parahippocampal_lf
26771	0.0045187	mean_thickness_paracentral_lf
26866	0.00451345	mean_thickness_lateraloccipital_rf
26773	0.00451142	mean_thickness_parsorbitalis_lf
26869	0.0044867	mean_thickness_medialorbitofrontal_rf
26876	0.00447479	mean_thickness_pericalcarine_rf
26787	0.00443882	mean_thickness_transversetemporal_lf
25071	0.00443857	mean_fa_in_cerebral_peduncle_on_fa_skeleton_left
25066	0.00443691	mean_fa_in_inferior_cerebellar_peduncle_on_fa_skeleton_right
25150	0.00441547	mean_md_in_tapetum_on_fa_skeleton_right
26775	0.00438853	mean_thickness_pericalcarine_lf
26595	0.00437884	volume_accumbens-area_rf
25077	0.00435394	mean_fa_in_retrolenticular_part_internal_capsule_on_fa_skeleton_left
25103	0.00434754	mean_fa_in_tapetum_on_fa_skeleton_left
26774	0.00433379	mean_thickness_parstriangularis_lf
26860	0.00429404	mean_thickness_cuneus_rf
25082	0.00427299	mean_fa_in_posterior_corona_radiata_on_fa_skeleton_right
26766	0.00425895	mean_thickness_lateralorbitofrontal_lf
26723	0.00421896	area_caudalanteriorcingulate_lf
25151	0.00421665	mean_md_in_tapetum_on_fa_skeleton_left
25056	0.00421011	mean_fa_in_middle_cerebellar_peduncle_on_fa_skeleton
26867	0.00419161	mean_thickness_lateralorbitofrontal_rf
26864	0.00419046	mean_thickness_inferiortemporal_rf
26780	0.00418394	mean_thickness_rostralanteriorcingulate_lf
26889	0.00418326	mean_thickness_insula_rf
26858	0.00417428	mean_thickness_caudalanteriorcingulate_rf
25141	0.00416952	mean_md_in_cingulum_hippocampus_on_fa_skeleton_left
26772	0.0041543	mean_thickness_parsopercularis_lf
25118	0.00415134	mean_md_in_cerebral_peduncle_on_fa_skeleton_right
26875	0.00414287	mean_thickness_parstriangularis_rf
26887	0.00413634	mean_thickness_frontalpole_rf
26873	0.00413069	mean_thickness_parsopercularis_rf
25116	0.00411667	mean_md_in_superior_cerebellar_peduncle_on_fa_skeleton_right
26786	0.00410636	mean_thickness_frontalpole_lf
26763	0.00408423	mean_thickness_inferiortemporal_lf
26777	0.00408148	mean_thickness_posteriorcingulate_lf
26760	0.00404039	mean_thickness_entorhinal_lf
26769	0.00403777	mean_thickness_middletemporal_lf
26767	0.00400367	mean_thickness_lingual_lf
25060	0.00399346	mean_fa_in_splenium_corpus_callosum_on_fa_skeleton
26881	0.00397854	mean_thickness_rostralanteriorcingulate_rf
26759	0.00396228	mean_thickness_cuneus_lf
26857	0.00394259	mean_thickness_bankssts_rf
25080	0.00393612	mean_fa_in_superior_corona_radiata_on_fa_skeleton_right
26861	0.00390234	mean_thickness_entorhinal_rf
25140	0.00390202	mean_md_in_cingulum_hippocampus_on_fa_skeleton_right
25111	0.00387229	mean_md_in_corticospinal_tract_on_fa_skeleton_left
25089	0.00386283	mean_fa_in_external_capsule_on_fa_skeleton_left
25057	0.00368693	mean_fa_in_pontine_crossing_tract_on_fa_skeleton
25138	0.00361446	mean_md_in_cingulum_cingulate_gyrus_on_fa_skeleton_right
26757	0.00361197	mean_thickness_caudalanteriorcingulate_lf
Deep vs Control Task using Shallow vs Control Features (Top 30%)
Field ID	Importance	Variable Name
25005	0.013578	volume_grey_matter_normalised_for_head_size
25001	0.0124775	volume_peripheral_cortical_grey_matter_normalised_for_head_size
25009	0.00882637	volume_brain_grey_white_matter_normalised_for_head_size
26825	0.00742411	area_caudalmiddlefrontal_rf
25150	0.00685906	mean_md_in_tapetum_on_fa_skeleton_right
26753	0.00675269	area_transversetemporal_lf
26590	0.00625506	volume_caudate_rf
25102	0.00615659	mean_fa_in_tapetum_on_fa_skeleton_right
26559	0.00599545	volume_caudate_lf
26839	0.00598876	area_parsopercularis_rf
26770	0.00544628	mean_thickness_parahippocampal_lf
26874	0.00542561	mean_thickness_parsorbitalis_rf
25103	0.0052158	mean_fa_in_tapetum_on_fa_skeleton_left
26824	0.00499533	area_caudalanteriorcingulate_rf
26726	0.00498043	area_entorhinal_lf
26560	0.00457168	volume_putamen_lf
26756	0.00454124	mean_thickness_bankssts_lf
26774	0.00452318	mean_thickness_parstriangularis_lf
25070	0.00451704	mean_fa_in_cerebral_peduncle_on_fa_skeleton_right
26771	0.00450477	mean_thickness_paracentral_lf
25151	0.00449687	mean_md_in_tapetum_on_fa_skeleton_left
26773	0.00446965	mean_thickness_parsorbitalis_lf
26861	0.00434925	mean_thickness_entorhinal_rf
26591	0.00429287	volume_putamen_rf
26876	0.00407284	mean_thickness_pericalcarine_rf
26723	0.00404631	area_caudalanteriorcingulate_lf
26875	0.00397085	mean_thickness_parstriangularis_rf
25118	0.00391404	mean_md_in_cerebral_peduncle_on_fa_skeleton_right
26765	0.00387385	mean_thickness_lateraloccipital_lf
26595	0.00381157	volume_accumbens-area_rf
25063	0.0037726	mean_fa_in_corticospinal_tract_on_fa_skeleton_left
25089	0.00355918	mean_fa_in_external_capsule_on_fa_skeleton_left
26866	0.00355212	mean_thickness_lateraloccipital_rf
26787	0.00354977	mean_thickness_transversetemporal_lf
26867	0.00350457	mean_thickness_lateralorbitofrontal_rf
26869	0.003451	mean_thickness_medialorbitofrontal_rf
26769	0.0034455	mean_thickness_middletemporal_lf
26759	0.00338807	mean_thickness_cuneus_lf
26786	0.00338555	mean_thickness_frontalpole_lf
25141	0.00336166	mean_md_in_cingulum_hippocampus_on_fa_skeleton_left
26760	0.00334797	mean_thickness_entorhinal_lf
26772	0.00333452	mean_thickness_parsopercularis_lf
26763	0.00330388	mean_thickness_inferiortemporal_lf
25140	0.00329071	mean_md_in_cingulum_hippocampus_on_fa_skeleton_right
26888	0.00328972	mean_thickness_transversetemporal_rf
26860	0.00325764	mean_thickness_cuneus_rf
26857	0.00325647	mean_thickness_bankssts_rf
25056	0.00319579	mean_fa_in_middle_cerebellar_peduncle_on_fa_skeleton
26766	0.00319564	mean_thickness_lateralorbitofrontal_lf
25057	0.00314075	mean_fa_in_pontine_crossing_tract_on_fa_skeleton
26889	0.00313967	mean_thickness_insula_rf
26881	0.0031345	mean_thickness_rostralanteriorcingulate_rf
26887	0.00312807	mean_thickness_frontalpole_rf
26775	0.00310809	mean_thickness_pericalcarine_lf
25071	0.00310137	mean_fa_in_cerebral_peduncle_on_fa_skeleton_left
26864	0.00308981	mean_thickness_inferiortemporal_rf
25092	0.00307342	mean_fa_in_cingulum_hippocampus_on_fa_skeleton_right
26780	0.00306338	mean_thickness_rostralanteriorcingulate_lf
26767	0.00305654	mean_thickness_lingual_lf
26873	0.00304767	mean_thickness_parsopercularis_rf
25111	0.00304136	mean_md_in_corticospinal_tract_on_fa_skeleton_left
26777	0.00304069	mean_thickness_posteriorcingulate_lf
25104	0.00304008	mean_md_in_middle_cerebellar_peduncle_on_fa_skeleton
25066	0.00303563	mean_fa_in_inferior_cerebellar_peduncle_on_fa_skeleton_right
26868	0.00299152	mean_thickness_lingual_rf
25080	0.00297764	mean_fa_in_superior_corona_radiata_on_fa_skeleton_right
25116	0.00297513	mean_md_in_superior_cerebellar_peduncle_on_fa_skeleton_right
25060	0.00296883	mean_fa_in_splenium_corpus_callosum_on_fa_skeleton
26757	0.00296168	mean_thickness_caudalanteriorcingulate_lf
25093	0.00292455	mean_fa_in_cingulum_hippocampus_on_fa_skeleton_left
25138	0.00292408	mean_md_in_cingulum_cingulate_gyrus_on_fa_skeleton_right
25105	0.00292321	mean_md_in_pontine_crossing_tract_on_fa_skeleton
25082	0.00291812	mean_fa_in_posterior_corona_radiata_on_fa_skeleton_right
26858	0.00289393	mean_thickness_caudalanteriorcingulate_rf
25090	0.00287846	mean_fa_in_cingulum_cingulate_gyrus_on_fa_skeleton_right
25077	0.00272741	mean_fa_in_retrolenticular_part_internal_capsule_on_fa_skeleton_left
Shallow vs Control Task using Deep vs Control Features (Top 30%)
Field ID	Importance	Variable Name
bl_25008	0.0194045	volume_white_matter
bl_25001	0.0161731	volume_peripheral_cortical_grey_matter_normalised_for_head_size
bl_25005	0.0146383	volume_grey_matter_normalised_for_head_size
bl_26855	0.014059	area_insula_rf
bl_26742	0.0138339	area_postcentral_lf
bl_25004	0.0129397	volume_ventricular_cerebrospinal_fluid
bl_26754	0.0116998	area_insula_lf
bl_25068	0.0105741	mean_fa_in_superior_cerebellar_peduncle_on_fa_skeleton_right
bl_25069	0.0104763	mean_fa_in_superior_cerebellar_peduncle_on_fa_skeleton_left
bl_26829	0.0101947	area_inferiorparietal_rf
bl_25009	0.0099614	volume_brain_grey_white_matter_normalised_for_head_size
bl_25003	0.00935773	volume_ventricular_cerebrospinal_fluid_normalised_for_head_size
bl_25061	0.00778623	mean_fa_in_fornix_on_fa_skeleton
bl_25073	0.0077307	mean_fa_in_anterior_limb_internal_capsule_on_fa_skeleton_left
bl_25109	0.00766419	mean_md_in_fornix_on_fa_skeleton
bl_26853	0.00733976	area_frontalpole_rf
bl_26749	0.006933	area_superiorparietal_lf
bl_26823	0.00679606	area_bankssts_rf
bl_26740	0.00672858	area_parstriangularis_lf
bl_26837	0.00656741	area_parahippocampal_rf
bl_26564	0.00622304	volume_accumbens-area_lf
bl_25072	0.00611666	mean_fa_in_anterior_limb_internal_capsule_on_fa_skeleton_right
bl_26841	0.00604014	area_parstriangularis_rf
bl_26776	0.00590443	mean_thickness_postcentral_lf
bl_25112	0.00590368	mean_md_in_medial_lemniscus_on_fa_skeleton_right
bl_25100	0.00571738	mean_fa_in_uncinate_fasciculus_on_fa_skeleton_right
bl_25119	0.00571046	mean_md_in_cerebral_peduncle_on_fa_skeleton_left
bl_26733	0.00560943	area_lingual_lf
bl_25098	0.00538823	mean_fa_in_superior_fronto-occipital_fasciculus_on_fa_skeleton_right
bl_25062	0.0052461	mean_fa_in_corticospinal_tract_on_fa_skeleton_right
bl_26839	0.00511195	area_parsopercularis_rf
bl_25067	0.00489107	mean_fa_in_inferior_cerebellar_peduncle_on_fa_skeleton_left
bl_26780	0.00483699	mean_thickness_rostralanteriorcingulate_lf
bl_26869	0.0047212	mean_thickness_medialorbitofrontal_rf
bl_26877	0.00470268	mean_thickness_postcentral_rf
bl_26784	0.00470265	mean_thickness_superiortemporal_lf
bl_26746	0.00469907	area_rostralanteriorcingulate_lf
bl_26889	0.00454333	mean_thickness_insula_rf
bl_26773	0.0044696	mean_thickness_parsorbitalis_lf
bl_25089	0.00445325	mean_fa_in_external_capsule_on_fa_skeleton_left
bl_26787	0.00441947	mean_thickness_transversetemporal_lf
bl_25113	0.00441337	mean_md_in_medial_lemniscus_on_fa_skeleton_left
bl_26591	0.00441246	volume_putamen_rf
bl_26874	0.0043768	mean_thickness_parsorbitalis_rf
bl_25091	0.00436756	mean_fa_in_cingulum_cingulate_gyrus_on_fa_skeleton_left
bl_26766	0.00434857	mean_thickness_lateralorbitofrontal_lf
bl_26888	0.00426399	mean_thickness_transversetemporal_rf
bl_25090	0.00420082	mean_fa_in_cingulum_cingulate_gyrus_on_fa_skeleton_right
bl_25123	0.00419665	mean_md_in_posterior_limb_internal_capsule_on_fa_skeleton_left
bl_26881	0.00416823	mean_thickness_rostralanteriorcingulate_rf
bl_25087	0.00411411	mean_fa_in_sagittal_stratum_on_fa_skeleton_left
bl_25118	0.00409711	mean_md_in_cerebral_peduncle_on_fa_skeleton_right
bl_25117	0.00406827	mean_md_in_superior_cerebellar_peduncle_on_fa_skeleton_left
bl_26870	0.00404725	mean_thickness_middletemporal_rf
bl_26769	0.00404012	mean_thickness_middletemporal_lf
bl_26738	0.00402972	area_parsopercularis_lf
bl_26723	0.00401227	area_caudalanteriorcingulate_lf
bl_26862	0.00399572	mean_thickness_fusiform_rf
bl_25066	0.0039804	mean_fa_in_inferior_cerebellar_peduncle_on_fa_skeleton_right
bl_25071	0.00394165	mean_fa_in_cerebral_peduncle_on_fa_skeleton_left
bl_26858	0.00393338	mean_thickness_caudalanteriorcingulate_rf
bl_25122	0.00392328	mean_md_in_posterior_limb_internal_capsule_on_fa_skeleton_right
bl_26875	0.00392319	mean_thickness_parstriangularis_rf
bl_26786	0.00387364	mean_thickness_frontalpole_lf
bl_26867	0.00380441	mean_thickness_lateralorbitofrontal_rf
bl_26756	0.00380048	mean_thickness_bankssts_lf
bl_26857	0.00375309	mean_thickness_bankssts_rf
bl_25057	0.00375075	mean_fa_in_pontine_crossing_tract_on_fa_skeleton
bl_26763	0.00372789	mean_thickness_inferiortemporal_lf
bl_26876	0.00371533	mean_thickness_pericalcarine_rf
bl_26759	0.00370663	mean_thickness_cuneus_lf
bl_26775	0.00367837	mean_thickness_pericalcarine_lf
bl_26864	0.00362224	mean_thickness_inferiortemporal_rf
bl_26777	0.00353221	mean_thickness_posteriorcingulate_lf
bl_25111	0.00352628	mean_md_in_corticospinal_tract_on_fa_skeleton_left
bl_25104	0.00351246	mean_md_in_middle_cerebellar_peduncle_on_fa_skeleton
Multi-Class Classifier
Variable	Importance	processed_name_abbreviated
bl_25001	0.00530994	volume_peripheral_cortical_grey_matter_normalised_for_head_size
bl_25005	0.00505609	volume_grey_matter_normalised_for_head_size
bl_25004	0.00440663	volume_ventricular_cerebrospinal_fluid
bl_26721	0.0040705	area_totalsurface_lf
bl_26822	0.00400564	area_totalsurface_rf
bl_25009	0.00386714	volume_brain_grey_white_matter_normalised_for_head_size
bl_25003	0.00374286	volume_ventricular_cerebrospinal_fluid_normalised_for_head_size
bl_26754	0.00366476	area_insula_lf
bl_25109	0.00364303	mean_md_in_fornix_on_fa_skeleton
bl_25008	0.00362332	volume_white_matter
bl_26750	0.00344586	area_superiortemporal_lf
bl_25068	0.00342364	mean_fa_in_superior_cerebellar_peduncle_on_fa_skeleton_right
bl_26828	0.00338614	area_fusiform_rf
bl_26855	0.00329007	area_insula_rf
bl_26845	0.00323954	area_precentral_rf
bl_25061	0.00323824	mean_fa_in_fornix_on_fa_skeleton
bl_26744	0.00304232	area_precentral_lf
bl_26742	0.00299298	area_postcentral_lf
bl_25069	0.00285837	mean_fa_in_superior_cerebellar_peduncle_on_fa_skeleton_left
bl_26748	0.0028438	area_superiorfrontal_lf
bl_26848	0.00261122	area_rostralmiddlefrontal_rf
bl_25010	0.00257436	volume_brain_grey_white_matter
bl_26849	0.0025717	area_superiorfrontal_rf
bl_26734	0.00250681	area_medialorbitofrontal_lf
bl_26831	0.00243559	area_isthmuscingulate_rf
bl_26747	0.00227144	area_rostralmiddlefrontal_lf
bl_26564	0.00224961	volume_accumbens-area_lf
bl_26826	0.00224758	area_cuneus_rf
bl_25102	0.00221778	mean_fa_in_tapetum_on_fa_skeleton_right
bl_26737	0.0022106	area_paracentral_lf
bl_26776	0.00211806	mean_thickness_postcentral_lf
bl_26835	0.00211615	area_medialorbitofrontal_rf
bl_26884	0.00210893	mean_thickness_superiorparietal_rf
bl_26829	0.00208606	area_inferiorparietal_rf
bl_26751	0.00205627	area_supramarginal_lf
bl_26843	0.00204161	area_postcentral_rf
bl_26732	0.00203186	area_lateralorbitofrontal_lf
bl_26739	0.0020273	area_parsorbitalis_lf
bl_26762	0.00202478	mean_thickness_inferiorparietal_lf
bl_26727	0.00202346	area_fusiform_lf
bl_26561	0.00201992	volume_pallidum_lf
bl_26840	0.00199275	area_parsorbitalis_rf
bl_26592	0.00196205	volume_pallidum_rf
bl_26830	0.00193701	area_inferiortemporal_rf
bl_26832	0.0019294	area_lateraloccipital_rf
bl_26740	0.00186652	area_parstriangularis_lf
bl_25094	0.00184486	mean_fa_in_fornix_cres_stria_terminalis_on_fa_skeleton_right
bl_26827	0.00184395	area_entorhinal_rf
bl_26846	0.00181634	area_precuneus_rf
bl_26833	0.00179626	area_lateralorbitofrontal_rf
bl_26731	0.00175182	area_lateraloccipital_lf
bl_26851	0.00174712	area_superiortemporal_rf
bl_26783	0.00172939	mean_thickness_superiorparietal_lf
bl_26730	0.00171482	area_isthmuscingulate_lf
bl_25146	0.00167224	mean_md_in_superior_fronto-occipital_fasciculus_on_fa_skeleton_right
bl_25095	0.00162247	mean_fa_in_fornix_cres_stria_terminalis_on_fa_skeleton_left
bl_25150	0.00159877	mean_md_in_tapetum_on_fa_skeleton_right
bl_26838	0.00158008	area_paracentral_rf
bl_26725	0.00156252	area_cuneus_lf
bl_26735	0.00153879	area_middletemporal_lf
bl_25073	0.00153563	mean_fa_in_anterior_limb_internal_capsule_on_fa_skeleton_left
bl_26758	0.00153507	mean_thickness_caudalmiddlefrontal_lf
bl_26883	0.00153496	mean_thickness_superiorfrontal_rf
bl_26852	0.00152271	area_supramarginal_rf
bl_26745	0.0015148	area_precuneus_lf
bl_26593	0.0015032	volume_hippocampus_rf
bl_25106	0.00149842	mean_md_in_genu_corpus_callosum_on_fa_skeleton
bl_26836	0.00148254	area_middletemporal_rf
bl_25142	0.00147774	mean_md_in_fornix_cres_stria_terminalis_on_fa_skeleton_right
bl_25079	0.00147759	mean_fa_in_anterior_corona_radiata_on_fa_skeleton_left
bl_25064	0.0014772	mean_fa_in_medial_lemniscus_on_fa_skeleton_right
bl_26863	0.00147262	mean_thickness_inferiorparietal_rf
bl_26841	0.00147087	area_parstriangularis_rf
bl_25007	0.00146949	volume_white_matter_normalised_for_head_size
bl_26844	0.00146679	area_posteriorcingulate_rf
bl_25130	0.00145942	mean_md_in_posterior_corona_radiata_on_fa_skeleton_right
bl_26850	0.00145015	area_superiorparietal_rf
bl_26877	0.00144674	mean_thickness_postcentral_rf
bl_25006	0.00144467	volume_grey_matter
bl_25119	0.00141552	mean_md_in_cerebral_peduncle_on_fa_skeleton_left
bl_26558	0.00140427	volume_thalamus-proper_lf
bl_26589	0.00140369	volume_thalamus-proper_rf
bl_26837	0.00139685	area_parahippocampal_rf
bl_26724	0.00139136	area_caudalmiddlefrontal_lf
bl_26874	0.00138923	mean_thickness_parsorbitalis_rf
bl_26834	0.00136319	area_lingual_rf
bl_26726	0.00136003	area_entorhinal_lf
bl_25002	0.00135878	volume_peripheral_cortical_grey_matter
bl_26594	0.00135677	volume_amygdala_rf
bl_26749	0.0013545	area_superiorparietal_lf
bl_25065	0.00135159	mean_fa_in_medial_lemniscus_on_fa_skeleton_left
bl_26853	0.00134855	area_frontalpole_rf
bl_26563	0.00134806	volume_amygdala_lf
bl_26729	0.00134018	area_inferiortemporal_lf
bl_26782	0.00133627	mean_thickness_superiorfrontal_lf
bl_25147	0.00133157	mean_md_in_superior_fronto-occipital_fasciculus_on_fa_skeleton_left
bl_26562	0.00132469	volume_hippocampus_lf
bl_25107	0.00132231	mean_md_in_body_corpus_callosum_on_fa_skeleton
bl_26847	0.00131542	area_rostralanteriorcingulate_rf
bl_26779	0.00131255	mean_thickness_precuneus_lf
bl_25108	0.00130821	mean_md_in_splenium_corpus_callosum_on_fa_skeleton
bl_26825	0.00130464	area_caudalmiddlefrontal_rf
bl_26746	0.00130295	area_rostralanteriorcingulate_lf
bl_25136	0.00130183	mean_md_in_external_capsule_on_fa_skeleton_right
bl_25072	0.00129762	mean_fa_in_anterior_limb_internal_capsule_on_fa_skeleton_right
bl_26866	0.00129135	mean_thickness_lateraloccipital_rf
bl_25143	0.00129049	mean_md_in_fornix_cres_stria_terminalis_on_fa_skeleton_left
bl_26753	0.00128346	area_transversetemporal_lf
bl_25151	0.00128141	mean_md_in_tapetum_on_fa_skeleton_left
bl_26889	0.00127513	mean_thickness_insula_rf
bl_25131	0.00127412	mean_md_in_posterior_corona_radiata_on_fa_skeleton_left
bl_26880	0.0012733	mean_thickness_precuneus_rf
bl_25078	0.00126909	mean_fa_in_anterior_corona_radiata_on_fa_skeleton_right
bl_26590	0.00125157	volume_caudate_rf
bl_26839	0.00124865	area_parsopercularis_rf
bl_26842	0.00124752	area_pericalcarine_rf
bl_26824	0.0012377	area_caudalanteriorcingulate_rf
bl_26785	0.00123334	mean_thickness_supramarginal_lf
bl_25112	0.0012284	mean_md_in_medial_lemniscus_on_fa_skeleton_right
bl_26760	0.00122393	mean_thickness_entorhinal_lf
bl_26743	0.00120803	area_posteriorcingulate_lf
bl_25103	0.00120369	mean_fa_in_tapetum_on_fa_skeleton_left
bl_26854	0.00119942	area_transversetemporal_rf
bl_25062	0.00119606	mean_fa_in_corticospinal_tract_on_fa_skeleton_right
bl_25088	0.00119322	mean_fa_in_external_capsule_on_fa_skeleton_right
bl_26752	0.00118563	area_frontalpole_lf
bl_25123	0.00118551	mean_md_in_posterior_limb_internal_capsule_on_fa_skeleton_left
bl_25099	0.00118508	mean_fa_in_superior_fronto-occipital_fasciculus_on_fa_skeleton_left
bl_26861	0.0011808	mean_thickness_entorhinal_rf
bl_26595	0.00117748	volume_accumbens-area_rf
bl_26788	0.001176	mean_thickness_insula_lf
bl_26862	0.00116222	mean_thickness_fusiform_rf
bl_25100	0.00116097	mean_fa_in_uncinate_fasciculus_on_fa_skeleton_right
bl_25126	0.00115031	mean_md_in_anterior_corona_radiata_on_fa_skeleton_right
bl_26728	0.00114973	area_inferiorparietal_lf
bl_26871	0.00114403	mean_thickness_parahippocampal_rf
bl_26823	0.00114287	area_bankssts_rf
bl_26879	0.00114222	mean_thickness_precentral_rf
bl_25121	0.0011417	mean_md_in_anterior_limb_internal_capsule_on_fa_skeleton_left
bl_26784	0.00113627	mean_thickness_superiortemporal_lf
bl_26768	0.0011351	mean_thickness_medialorbitofrontal_lf
bl_26763	0.00113242	mean_thickness_inferiortemporal_lf
bl_26723	0.00112719	area_caudalanteriorcingulate_lf
bl_26736	0.00112279	area_parahippocampal_lf
bl_26780	0.0011177	mean_thickness_rostralanteriorcingulate_lf
bl_26875	0.00111144	mean_thickness_parstriangularis_rf
bl_26856	0.00110789	mean_thickness_globalmeanmean_thickness_rf
bl_26773	0.00110716	mean_thickness_parsorbitalis_lf
bl_25089	0.00110693	mean_fa_in_external_capsule_on_fa_skeleton_left
bl_25120	0.00110561	mean_md_in_anterior_limb_internal_capsule_on_fa_skeleton_right
bl_26741	0.0011046	area_pericalcarine_lf
bl_26559	0.00110406	volume_caudate_lf
bl_26778	0.0011037	mean_thickness_precentral_lf
bl_26888	0.00109836	mean_thickness_transversetemporal_rf
bl_25085	0.00109678	mean_fa_in_posterior_thalamic_radiation_on_fa_skeleton_left
bl_25114	0.00109581	mean_md_in_inferior_cerebellar_peduncle_on_fa_skeleton_right
bl_26881	0.00109496	mean_thickness_rostralanteriorcingulate_rf
bl_26722	0.00109242	area_bankssts_lf
bl_25067	0.00109096	mean_fa_in_inferior_cerebellar_peduncle_on_fa_skeleton_left
bl_25137	0.00108282	mean_md_in_external_capsule_on_fa_skeleton_left
bl_26865	0.00107884	mean_thickness_isthmuscingulate_rf
bl_25145	0.00107248	mean_md_in_superior_longitudinal_fasciculus_on_fa_skeleton_left
bl_25113	0.00106963	mean_md_in_medial_lemniscus_on_fa_skeleton_left
bl_25115	0.00106928	mean_md_in_inferior_cerebellar_peduncle_on_fa_skeleton_left
bl_26755	0.00106489	mean_thickness_globalmeanmean_thickness_lf
bl_25149	0.0010641	mean_md_in_uncinate_fasciculus_on_fa_skeleton_left
bl_26738	0.00106294	area_parsopercularis_lf
bl_25105	0.00106167	mean_md_in_pontine_crossing_tract_on_fa_skeleton
bl_25070	0.00106108	mean_fa_in_cerebral_peduncle_on_fa_skeleton_right
bl_26859	0.00106103	mean_thickness_caudalmiddlefrontal_rf
bl_26887	0.00106083	mean_thickness_frontalpole_rf
bl_25071	0.0010555	mean_fa_in_cerebral_peduncle_on_fa_skeleton_left
bl_25104	0.00105511	mean_md_in_middle_cerebellar_peduncle_on_fa_skeleton
bl_25132	0.0010536	mean_md_in_posterior_thalamic_radiation_on_fa_skeleton_right
bl_26757	0.00105062	mean_thickness_caudalanteriorcingulate_lf
bl_26869	0.00104985	mean_thickness_medialorbitofrontal_rf
bl_25101	0.00104886	mean_fa_in_uncinate_fasciculus_on_fa_skeleton_left
bl_26781	0.00104787	mean_thickness_rostralmiddlefrontal_lf
bl_25122	0.00104718	mean_md_in_posterior_limb_internal_capsule_on_fa_skeleton_right
bl_25098	0.00104404	mean_fa_in_superior_fronto-occipital_fasciculus_on_fa_skeleton_right
bl_25058	0.00104151	mean_fa_in_genu_corpus_callosum_on_fa_skeleton
bl_25075	0.0010376	mean_fa_in_posterior_limb_internal_capsule_on_fa_skeleton_left
bl_26886	0.00103675	mean_thickness_supramarginal_rf
bl_25118	0.0010307	mean_md_in_cerebral_peduncle_on_fa_skeleton_right
bl_26733	0.00102956	area_lingual_lf
bl_26771	0.00102952	mean_thickness_paracentral_lf
bl_25074	0.00102925	mean_fa_in_posterior_limb_internal_capsule_on_fa_skeleton_right
bl_26770	0.00102908	mean_thickness_parahippocampal_lf
bl_25135	0.00102598	mean_md_in_sagittal_stratum_on_fa_skeleton_left
bl_25110	0.00102574	mean_md_in_corticospinal_tract_on_fa_skeleton_right
bl_26761	0.00102553	mean_thickness_fusiform_lf
bl_25090	0.00102485	mean_fa_in_cingulum_cingulate_gyrus_on_fa_skeleton_right
bl_26786	0.00102358	mean_thickness_frontalpole_lf
bl_25140	0.00102238	mean_md_in_cingulum_hippocampus_on_fa_skeleton_right
bl_26774	0.00102017	mean_thickness_parstriangularis_lf
bl_25134	0.00102014	mean_md_in_sagittal_stratum_on_fa_skeleton_right
bl_25076	0.00101964	mean_fa_in_retrolenticular_part_internal_capsule_on_fa_skeleton_right
bl_26867	0.00101423	mean_thickness_lateralorbitofrontal_rf
bl_25129	0.0010107	mean_md_in_superior_corona_radiata_on_fa_skeleton_left
bl_26766	0.00101	mean_thickness_lateralorbitofrontal_lf
bl_25111	0.00100585	mean_md_in_corticospinal_tract_on_fa_skeleton_left
bl_25148	0.00100529	mean_md_in_uncinate_fasciculus_on_fa_skeleton_right
bl_26857	0.00100489	mean_thickness_bankssts_rf
bl_26885	0.00100248	mean_thickness_superiortemporal_rf
bl_26868	0.00099988	mean_thickness_lingual_rf
bl_25057	0.000998641	mean_fa_in_pontine_crossing_tract_on_fa_skeleton
bl_26787	0.000998028	mean_thickness_transversetemporal_lf
bl_25080	0.000996829	mean_fa_in_superior_corona_radiata_on_fa_skeleton_right
bl_25127	0.0009928	mean_md_in_anterior_corona_radiata_on_fa_skeleton_left
bl_26882	0.000992138	mean_thickness_rostralmiddlefrontal_rf
bl_26765	0.000992104	mean_thickness_lateraloccipital_lf
bl_26769	0.000990605	mean_thickness_middletemporal_lf
bl_26764	0.000988662	mean_thickness_isthmuscingulate_lf
bl_26767	0.000988167	mean_thickness_lingual_lf
bl_26759	0.000986844	mean_thickness_cuneus_lf
bl_25139	0.000985561	mean_md_in_cingulum_cingulate_gyrus_on_fa_skeleton_left
bl_25117	0.00098378	mean_md_in_superior_cerebellar_peduncle_on_fa_skeleton_left
bl_25082	0.000981913	mean_fa_in_posterior_corona_radiata_on_fa_skeleton_right
bl_25092	0.000981407	mean_fa_in_cingulum_hippocampus_on_fa_skeleton_right
bl_26777	0.000980653	mean_thickness_posteriorcingulate_lf
bl_25066	0.000978594	mean_fa_in_inferior_cerebellar_peduncle_on_fa_skeleton_right
bl_25097	0.000977964	mean_fa_in_superior_longitudinal_fasciculus_on_fa_skeleton_left
bl_26864	0.000975557	mean_thickness_inferiortemporal_rf
bl_26591	0.000975051	volume_putamen_rf
bl_26878	0.000974106	mean_thickness_posteriorcingulate_rf
bl_25063	0.000971717	mean_fa_in_corticospinal_tract_on_fa_skeleton_left
bl_25087	0.000969823	mean_fa_in_sagittal_stratum_on_fa_skeleton_left
bl_25133	0.000965211	mean_md_in_posterior_thalamic_radiation_on_fa_skeleton_left
bl_25096	0.00096405	mean_fa_in_superior_longitudinal_fasciculus_on_fa_skeleton_right
bl_26860	0.00096191	mean_thickness_cuneus_rf
bl_26876	0.000957446	mean_thickness_pericalcarine_rf
bl_26870	0.000955856	mean_thickness_middletemporal_rf
bl_25128	0.000954331	mean_md_in_superior_corona_radiata_on_fa_skeleton_right
bl_26756	0.000953021	mean_thickness_bankssts_lf
bl_26775	0.000951557	mean_thickness_pericalcarine_lf
bl_25091	0.00094813	mean_fa_in_cingulum_cingulate_gyrus_on_fa_skeleton_left
bl_25093	0.000944728	mean_fa_in_cingulum_hippocampus_on_fa_skeleton_left
bl_25144	0.000943819	mean_md_in_superior_longitudinal_fasciculus_on_fa_skeleton_right
bl_25138	0.000940014	mean_md_in_cingulum_cingulate_gyrus_on_fa_skeleton_right
bl_26858	0.000936049	mean_thickness_caudalanteriorcingulate_rf
bl_25084	0.000932875	mean_fa_in_posterior_thalamic_radiation_on_fa_skeleton_right
bl_25124	0.000932616	mean_md_in_retrolenticular_part_internal_capsule_on_fa_skeleton_right
bl_25059	0.000928082	mean_fa_in_body_corpus_callosum_on_fa_skeleton
bl_25086	0.000927521	mean_fa_in_sagittal_stratum_on_fa_skeleton_right
bl_26560	0.000926669	volume_putamen_lf
bl_26872	0.000924061	mean_thickness_paracentral_rf
bl_25060	0.000922875	mean_fa_in_splenium_corpus_callosum_on_fa_skeleton
bl_25056	0.000918184	mean_fa_in_middle_cerebellar_peduncle_on_fa_skeleton
bl_25125	0.000914148	mean_md_in_retrolenticular_part_internal_capsule_on_fa_skeleton_left
bl_26772	0.000910709	mean_thickness_parsopercularis_lf
bl_25077	0.00089789	mean_fa_in_retrolenticular_part_internal_capsule_on_fa_skeleton_left
bl_25081	0.000897336	mean_fa_in_superior_corona_radiata_on_fa_skeleton_left
bl_25116	0.000889922	mean_md_in_superior_cerebellar_peduncle_on_fa_skeleton_right
bl_26873	0.000872993	mean_thickness_parsopercularis_rf
bl_25083	0.000865647	mean_fa_in_posterior_corona_radiata_on_fa_skeleton_left
bl_25141	0.000864904	mean_md_in_cingulum_hippocampus_on_fa_skeleton_left
