## Supplementary Tables for "Mapping heterogeneity in the neuroanatomical correlates of depression": Supplementary Tables S5-S8 _ Additional Random Forest Classifier Performance Metrics.xlsx

### Sheet: Supplementary_Tables_S5-S8
Random Forest Classifier	Deep depression vs shallow depression
F1 Score	0.704 (95% CI: 0.688, 0.721)
Sensitivity	0.799 (95% CI: 0.780, 0.818)
Specificity	0.764 (95% CI: 0.749, 0.778)
PPV	0.629 (95% CI: 0.608, 0.649)
NPV	0.884 (95% CI: 0.872, 0.895)
AUC	0.888 (95% CI: 0.879, 0.898)
AUPRC	0.852 (95% CI: 0.839, 0.865)
Random Forest Classifier	Combined depression vs controls
F1 Score	0.744 (95% CI: 0.735, 0.753)
Sensitivity	0.800 (95% CI: 0.788, 0.811)
Specificity	0.650 (95% CI: 0.637, 0.663)
PPV	0.695 (95% CI: 0.684, 0.707)
NPV	0.765 (95% CI: 0.752, 0.777)
AUC	0.790 (95% CI: 0.781, 0.799)
AUPRC	0.735 (95% CI: 0.721, 0.750)
Random Forest Classifier	LifetimeMDD vs controls	Psypsy vs controls
F1 Score	0.453 (95% CI: 0.432, 0.475)	0.244 (95% CI: 0.229, 0.260)
Sensitivity	0.800 (95% CI: 0.772, 0.825)	0.800 (95% CI: 0.771, 0.827)
Specificity	0.360 (95% CI: 0.341, 0.380)	0.248 (95% CI: 0.236, 0.260)
PPV	0.316 (95% CI: 0.297, 0.336)	0.144 (95% CI: 0.134, 0.155)
NPV	0.830 (95% CI: 0.805, 0.852)	0.887 (95% CI: 0.869, 0.903)
AUC	0.629 (95% CI: 0.608, 0.651)	0.549 (95% CI: 0.527, 0.570)
AUPRC	0.370 (95% CI: 0.342, 0.400)	0.160 (95% CI: 0.146, 0.177)
Random Forest Classifier	MDDRecur vs controls	GPPsy vs controls
F1 Score	0.358 (95% CI: 0.334, 0.383)	0.522 (95% CI: 0.509, 0.535)
Sensitivity	0.800 (95% CI: 0.764, 0.832)	0.799 (95% CI: 0.785, 0.814)
Specificity	0.376 (95% CI: 0.357, 0.396)	0.291 (95% CI: 0.279, 0.304)
PPV	0.231 (95% CI: 0.212, 0.250)	0.387 (95% CI: 0.375, 0.399)
NPV	0.889 (95% CI: 0.868, 0.908)	0.722 (95% CI: 0.702, 0.741)
AUC	0.646 (95% CI: 0.621, 0.671)	0.588 (95% CI: 0.509, 0.535)
AUPRC	0.299 (95% CI: 0.266, 0.336)	0.435 (95% CI: 0.417, 0.453)
